# A genome-wide investigation into the underlying genetic architecture of personality traits and overlap with psychopathology

**DOI:** 10.1101/2024.01.17.24301428

**Authors:** Priya Gupta, Marco Galimberti, Yue Liu, Sarah Beck, Aliza Wingo, Thomas Wingo, Keyrun Adhikari, VA Million Veteran Program, Murray B. Stein, Joel Gelernter, Daniel F. Levey

## Abstract

Personality is influenced by both genetic and environmental factors and is associated with other psychiatric traits such as anxiety and depression. The “Big Five” personality traits, which include neuroticism, extraversion, agreeableness, conscientiousness, and openness, are a widely accepted and influential framework for understanding and describing human personality. Of the big five personality traits, neuroticism has most often been the focus of genetic studies and is linked to various mental illnesses including depression, anxiety, and schizophrenia. Our knowledge of the genetic architecture of the other four personality traits is more limited. Utilizing the Million Veteran Program (MVP) cohort we conducted a genome-wide association study (GWAS) in individuals of European and African ancestry. Adding other published data, we performed GWAS meta-analysis for each of the five personality traits with sample sizes ranging from 237,390 to 682,688. We identified 158, 14, 3, 2, and 7 independent genome-wide significant (GWS) loci associated with neuroticism, extraversion, agreeableness, conscientiousness, and openness, respectively. These findings represent 55 novel loci for neuroticism, as well as the first GWS loci discovered for extraversion and agreeableness. Gene-based association testing revealed 254 genes showing significant association with at least one of the five personality traits. Transcriptome-wide and proteome-wide analysis identified altered expression of genes and proteins such as *CRHR1, SLC12A5, MAPT*, and *STX4*. Pathway enrichment and drug perturbation analyses identified complex biology underlying human personality traits. We also studied the inter-relationship of personality traits with 1,437 other traits in a phenome-wide genetic correlation analysis, identifying new associations. Mendelian randomization showed positive bidirectional effects between neuroticism and depression and anxiety while a negative bidirectional effect was observed for agreeableness and these psychiatric traits. This study improves our comprehensive understanding of the genetic architecture underlying personality traits and their relationship to other complex human traits.
