## Supplementary material for "A genome-wide investigation into the underlying genetic architecture of personality traits and overlap with psychopathology": Suppl. sheet 1 AFR Ancestry

### Sheet: Agreeableness 
rsID	Position	BETA	SE	P	Gene
rs112726823	4:86496024:C:T	-0.720327	0.13031	3.26816e-08	ARHGAP24
rs30042	5:122272641:A:G	0.161453	0.030405	1.10297e-07	SNX24
rs150341673	4:86474084:G:A	-0.703151	0.134131	1.59633e-07	ARHGAP24
rs189402349	4:86513131:G:T	-0.887446	0.170614	1.98928e-07	ARHGAP24
rs142412505	4:137145778:T:C	-0.806163	0.1553	2.10458e-07	-
rs143451242	4:137154025:A:T	-0.806163	0.1553	2.10458e-07	-
rs144718260	4:137148413:G:T	-0.806163	0.1553	2.10458e-07	-
rs144732212	4:137156007:C:T	-0.806163	0.1553	2.10458e-07	-
rs150333950	4:137157730:C:T	-0.806163	0.1553	2.10458e-07	-
rs151272015	4:137141649:C:T	-0.806163	0.1553	2.10458e-07	-
rs185104948	4:86438976:C:T	-0.71952	0.140589	3.10722e-07	ARHGAP24
rs577146383	4:86586107:A:T	-0.735677	0.143749	3.10924e-07	ARHGAP24
rs147026183	2:25868008:T:C	-0.235884	0.046221	3.35527e-07	DTNB
rs182697804	21:26326894:A:G	-0.378632	0.0754653	5.26854e-07	-
rs143637244	4:137172144:C:T	-0.773071	0.154345	5.50898e-07	-
rs138854553	4:137171235:A:G	-0.772416	0.154362	5.6475e-07	-
rs149559849	4:137176814:C:T	-0.772416	0.154362	5.6475e-07	-
rs62009474	15:96597708:G:A	0.119811	0.0240759	6.51175e-07	-
rs147386442	4:137173119:C:T	-0.746721	0.151667	8.54649e-07	-
rs183022286	16:11224268:C:G	-0.467495	0.0953617	9.51663e-07	CLEC16A
rs112034040	5:110869010:T:G	-0.358907	0.073524	1.05793e-06	-
rs184111606	4:86411270:T:G	-0.80653	0.165433	1.09189e-06	ARHGAP24
rs145450118	2:222282601:G:T	1.02742	0.211617	1.20911e-06	-
rs145911960	2:222276488:A:G	1.02742	0.211617	1.20911e-06	-
rs146203784	2:222279822:G:A	1.02742	0.211617	1.20911e-06	-
rs115359142	3:54254279:G:A	-0.173041	0.0356487	1.2152e-06	CACNA2D3
rs114835852	5:110877818:G:T	-0.366331	0.0756016	1.26853e-06	-
rs188421699	3:54252040:G:A	-0.172258	0.0355555	1.27355e-06	CACNA2D3
rs115071175	3:54294954:C:T	-0.188281	0.0389184	1.31872e-06	CACNA2D3
rs115580071	16:17014978:A:G	0.229578	0.0474648	1.32563e-06	-
rs75188246	5:110873973:T:C	-0.365613	0.0756337	1.34439e-06	-
rs528358350	4:96508718:C:T	-0.758438	0.157342	1.43997e-06	-
rs556608147	4:86588131:G:A	-0.684559	0.142353	1.52458e-06	ARHGAP24
rs139068049	2:222289172:A:G	1.04183	0.216863	1.5617e-06	EPHA4
rs114929026	3:54244686:C:G	-0.171123	0.0356441	1.58689e-06	CACNA2D3
rs140990357	2:222285684:C:A	1.04629	0.218207	1.63454e-06	EPHA4
rs371366270	2:191878409:G:A	-1.12645	0.234952	1.63914e-06	STAT1
rs142628928	4:137146947:C:A	-0.765677	0.161044	1.99832e-06	-
rs115927443	1:208465346:A:G	0.396909	0.083877	2.23233e-06	-
rs185006537	1:208463560:G:A	0.396909	0.083877	2.23233e-06	-
rs115809702	5:110879555:T:C	-0.359822	0.0760551	2.24296e-06	-
rs186172204	5:110873100:A:G	-0.359822	0.0760551	2.24296e-06	-
rs139655429	2:181487432:C:A	-0.311781	0.0660192	2.3387e-06	-
rs17010564	4:86578114:T:A	-0.600388	0.127293	2.40866e-06	ARHGAP24
rs554917525	16:11104645:C:T	-0.395932	0.0840543	2.48232e-06	CLEC16A
rs77589263	15:85408893:A:G	1.00969	0.214472	2.51489e-06	ALPK3
rs140386050	5:174613165:G:A	-0.586941	0.124775	2.56177e-06	-
rs76599012	10:77557377:T:C	-0.156748	0.033323	2.56326e-06	LRMDA
rs114645957	3:54306914:G:A	-0.188019	0.0400406	2.66789e-06	CACNA2D3
rs11854528	15:100877006:T:C	-0.11437	0.024362	2.6824e-06	ADAMTS17
rs184850476	6:8355416:A:G	-0.848264	0.18093	2.76554e-06	-
rs140344603	17:70435292:A:AC	0.104532	0.0222962	2.76579e-06	-
rs151238891	2:222275655:G:C	0.73878	0.158067	2.96825e-06	-
rs147139856	5:76011833:G:T	0.184323	0.0394821	3.04615e-06	-
rs149915858	8:125827386:C:T	-0.440574	0.09462	3.23329e-06	-
rs374730065	8:125827150:A:C	-0.440574	0.09462	3.23329e-06	-
rs551696861	4:158386440:A:C	-1.07804	0.231616	3.26182e-06	-
rs566344729	19:4803695:C:T	-1.09377	0.235732	3.49988e-06	-
rs151229021	9:107265199:A:T	0.408045	0.0881098	3.65161e-06	-
rs80290232	9:107266587:T:G	0.408045	0.0881098	3.65161e-06	OR13F1
rs79252171	3:99876130:T:C	0.23605	0.0509778	3.66323e-06	CMSS1
rs149822089	2:222268295:A:C	0.730071	0.157678	3.66883e-06	-
rs142194548	5:65359223:A:G	-1.04733	0.226521	3.78735e-06	ERBIN
rs186957586	2:222273639:C:T	1.14972	0.248794	3.83118e-06	-
rs562192797	5:71499206:A:T	-0.954138	0.206474	3.8321e-06	MAP1B
rs181102282	2:190092946:A:C	-0.446015	0.0966947	3.99183e-06	-
rs113428050	9:38653144:G:C	0.217151	0.0471418	4.114e-06	-
rs7008774	8:6084755:A:C	0.106017	0.0230306	4.17463e-06	-
rs371064115	2:68417093:T:C	1.20222	0.261959	4.46317e-06	PPP3R1
rs142416629	11:8889577:T:C	-0.728689	0.158959	4.57622e-06	-
rs79273746	5:65377221:C:G	-1.03815	0.226567	4.62069e-06	ERBIN
rs540823957	12:110308275:AAAAAT:A	0.0707225	0.0154392	4.65129e-06	-
rs545077603	4:137196162:ATCT:A	-0.722435	0.157727	4.6609e-06	-
rs143654864	4:137201671:A:G	-0.712993	0.155704	4.68596e-06	-
rs114858478	3:99736394:T:C	0.251488	0.055036	4.90694e-06	CMSS1
rs145871050	6:8317292:C:G	-0.84183	0.184306	4.95277e-06	-
rs189590462	15:89077859:C:T	-0.656121	0.143773	5.04772e-06	DET1
rs147871239	2:43811527:T:C	-0.700928	0.15362	5.06813e-06	THADA
rs10127815	1:208473413:T:G	0.385529	0.0846199	5.23292e-06	-
rs10127942	1:208473593:G:T	0.385529	0.0846199	5.23292e-06	-
rs115868549	1:208470917:G:T	0.385529	0.0846199	5.23292e-06	-
rs116557186	1:208478059:T:C	0.385529	0.0846199	5.23292e-06	-
rs78242493	3:99688349:G:A	0.170182	0.0373707	5.28552e-06	CMSS1
rs139060388	1:208484079:C:A	0.400955	0.0880784	5.32714e-06	-
rs187060501	3:108992116:G:A	-0.552375	0.121518	5.49738e-06	-
rs75572185	3:99792877:C:T	0.246911	0.0543299	5.52271e-06	CMSS1
rs79990752	3:99817380:A:G	0.246911	0.0543299	5.52271e-06	CMSS1
rs74394821	6:45821863:G:T	-0.21742	0.0478753	5.60885e-06	-
rs192337723	15:89064740:G:T	-0.663643	0.14616	5.63182e-06	DET1
rs115351263	5:110895601:C:A	-0.350264	0.077217	5.75139e-06	-
rs74479499	3:99775946:G:C	0.24682	0.0544376	5.80855e-06	CMSS1
rs144420862	16:11205561:C:G	-0.274448	0.0606285	6.01218e-06	CLEC16A
rs73190720	8:6080973:A:C	-0.187409	0.0414053	6.02688e-06	-
rs113081672	7:3329496:G:C	-0.997858	0.220624	6.12218e-06	-
rs577906354	16:86792647:C:T	-0.713191	0.15789	6.29415e-06	-
rs185710835	16:11200855:A:G	-0.27346	0.0606046	6.43857e-06	CLEC16A
rs193125206	16:11199408:C:A	-0.27346	0.0606046	6.43857e-06	CLEC16A
rs367893346	9:33412188:T:A	-0.468866	0.103948	6.48862e-06	-
rs115494882	18:31174662:A:G	0.170458	0.037791	6.48939e-06	ASXL3
rs192664109	11:133720860:G:A	-0.469524	0.104096	6.49036e-06	-
rs562221591	11:133723300:A:C	-0.469524	0.104096	6.49036e-06	-
rs147982718	2:26843590:T:G	-0.923302	0.205326	6.92407e-06	CIB4
rs187736054	1:208482897:G:A	0.382465	0.085084	6.97662e-06	-
rs185735175	1:229313983:T:A	0.169392	0.0379023	7.87946e-06	-
rs189219564	16:11182906:G:A	-0.272313	0.0609343	7.88711e-06	CLEC16A
rs116114511	3:99714088:A:T	0.243808	0.0546157	8.06966e-06	CMSS1
rs79530764	6:83791654:C:T	0.311829	0.0698875	8.15228e-06	DOP1A
rs192660585	2:181459015:T:C	-0.417849	0.0937886	8.40892e-06	-
rs115297032	1:208491746:C:G	0.37905	0.0851384	8.52981e-06	-
rs192777860	1:208486084:C:A	0.37905	0.0851384	8.52981e-06	-
rs80229731	1:208492948:A:T	0.37905	0.0851384	8.52981e-06	-
rs145582960	5:174605379:G:A	-0.47768	0.107303	8.54815e-06	-
rs180677428	4:82378467:G:A	-0.756775	0.170068	8.62286e-06	RASGEF1B
rs188472559	12:29983252:G:A	-0.464246	0.10441	8.76332e-06	-
rs10015719	4:91849058:G:T	0.4802	0.108037	8.82722e-06	CCSER1
rs527968286	3:108859323:C:T	-0.598478	0.134748	8.96457e-06	C3orf85
rs183028892	15:58001905:T:A	0.435178	0.0980022	9.00532e-06	POLR2M
rs187563269	15:58001906:T:A	0.435178	0.0980022	9.00532e-06	POLR2M
rs201075029	1:229312837:CCT:C	0.16768	0.0377639	9.01689e-06	-
rs568735646	4:158639486:C:T	-0.877523	0.197657	9.04166e-06	-
rs537157950	3:141932259:G:A	-0.808989	0.182228	9.04983e-06	GK5
rs76367117	13:85887914:C:T	-0.108233	0.0243932	9.15142e-06	-
rs74799736	13:85884110:C:A	-0.108037	0.0243494	9.15596e-06	-
rs76050178	1:208479255:A:G	0.378416	0.0853011	9.18494e-06	-
rs190184492	2:190258681:C:G	-0.440604	0.0993358	9.21644e-06	-
rs533392879	3:108671644:AC:A	-0.516878	0.116627	9.37213e-06	GUCA1C
rs77014509	6:83778439:C:T	0.312115	0.0704452	9.42846e-06	DOP1A
rs115691741	4:4909385:A:G	0.274411	0.0619426	9.45094e-06	-
rs78947300	13:85884502:A:G	-0.107793	0.0243488	9.58483e-06	-
rs76399842	2:190378317:G:A	-0.335054	0.0756889	9.59932e-06	-
rs75417168	6:83804528:C:G	0.326048	0.0736729	9.64862e-06	DOP1A
rs541115693	8:24697279:G:A	-0.771271	0.174331	9.71338e-06	-
rs115901972	2:190134180:T:C	-0.783318	0.177089	9.75227e-06	-
rs538899274	4:86866088:C:T	-0.417989	0.0945187	9.79845e-06	ARHGAP24
rs7748804	6:83857040:C:T	0.321487	0.0727282	9.88495e-06	DOP1A

### Sheet: Conscientiousness
rsID	Position	BETA	SE	P	Gene
rs147705437	6:77073776:G:A	-0.667361	0.130071	2.90312e-07	-
rs145633809	16:4665200:G:T	-0.5498	0.110142	6.0157e-07	-
rs144806209	6:77112132:C:T	-0.398658	0.0803637	7.06138e-07	-
rs10015227	4:22752120:A:G	-0.565665	0.11407	7.12489e-07	-
rs149589499	3:59950684:T:C	-0.381484	0.077072	7.47074e-07	FHIT
rs185281589	6:76957602:G:T	-0.440905	0.0891014	7.52279e-07	-
rs114953379	6:77124459:A:G	-0.395742	0.080052	7.70992e-07	-
rs147972994	6:77131315:G:A	-0.395742	0.080052	7.70992e-07	-
rs577434368	6:77129113:G:C	-0.395742	0.080052	7.70992e-07	-
rs78353108	6:77060731:T:C	-0.406437	0.0822831	7.8723e-07	-
rs144158443	6:76945349:G:A	-0.440086	0.089106	7.89631e-07	-
rs185653292	6:76952893:G:T	-0.440086	0.089106	7.89631e-07	-
rs79655427	6:77127755:C:T	-0.464151	0.094089	8.13424e-07	-
rs78124580	6:77052014:G:A	-0.406107	0.0823247	8.13882e-07	-
rs146628842	6:77135859:G:A	-0.398144	0.0808001	8.3699e-07	-
rs115764936	6:77133633:G:A	-0.39812	0.0808001	8.38237e-07	-
rs75463864	6:77136476:A:T	-0.39812	0.0808001	8.38237e-07	-
rs531179705	6:77139249:A:T	-0.400324	0.0813004	8.52106e-07	-
rs142768612	6:77140697:C:T	-0.399768	0.0813062	8.84e-07	-
rs145544943	6:77141672:A:G	-0.399768	0.0813062	8.84e-07	-
rs150143994	6:77140001:C:T	-0.399768	0.0813062	8.84e-07	-
rs373638402	6:77138746:C:T	-0.399768	0.0813062	8.84e-07	-
rs149880791	6:77142603:C:G	-0.399719	0.081299	8.84758e-07	-
rs149874202	2:106163071:G:A	-1.22932	0.250264	9.05483e-07	-
rs140400392	6:77082535:T:C	-0.39796	0.0810207	9.06797e-07	-
rs547669684	6:76948265:A:C	-0.436059	0.0888901	9.36022e-07	-
rs74523557	6:14775596:A:C	-1.26297	0.257482	9.3854e-07	-
rs140390154	6:77039013:T:G	-0.407991	0.083314	9.77756e-07	-
rs540857378	22:29524876:A:G	-0.907206	0.185381	9.94201e-07	KREMEN1
rs530699780	1:21828549:T:A	-0.222957	0.0455671	9.98319e-07	-
rs74734779	6:77021582:G:C	-0.413718	0.0846005	1.01198e-06	-
rs10164116	18:736208:A:G	0.130471	0.0266865	1.01843e-06	YES1
rs78894823	6:77105158:C:T	-0.485349	0.0993232	1.03111e-06	-
rs116700930	19:48603672:C:T	-0.323865	0.0663228	1.04905e-06	PLA2G4C
rs144853324	6:77036541:T:C	-0.407095	0.0834012	1.05974e-06	-
rs540832076	8:94725323:C:T	-1.17487	0.240759	1.06666e-06	CIBAR1
rs150529608	6:77145200:G:A	-0.395011	0.0812167	1.15783e-06	-
rs540103311	6:77085200:T:A	-0.485165	0.0997875	1.16772e-06	-
rs9965104	18:66578723:C:T	-0.238902	0.0492897	1.26006e-06	CCDC102B
rs188052434	13:91312439:A:G	0.556235	0.114887	1.29408e-06	-
rs115191681	6:77053596:G:T	-0.460621	0.0953304	1.35909e-06	-
rs143307989	6:77146543:G:A	-0.393622	0.0815406	1.39032e-06	-
rs146479089	6:77146350:A:G	-0.393622	0.0815406	1.39032e-06	-
rs76459300	6:77144859:C:A	-0.393622	0.0815406	1.39032e-06	-
rs111235722	7:113063077:G:A	-0.398305	0.0826047	1.42911e-06	-
rs141075837	22:29505795:G:A	-0.902803	0.187275	1.43686e-06	KREMEN1
rs536991812	22:29506210:A:G	-0.902803	0.187275	1.43686e-06	KREMEN1
rs139123401	6:77001187:A:G	-0.411066	0.0853109	1.45349e-06	-
rs74492378	6:77000258:A:G	-0.411066	0.0853109	1.45349e-06	-
rs140027909	6:77006344:T:C	-0.411032	0.0853089	1.45553e-06	-
rs141192860	6:76999293:T:A	-0.411032	0.0853089	1.45553e-06	-
rs147982139	6:76982550:C:A	-0.411032	0.0853089	1.45553e-06	-
rs185043293	6:77007735:T:G	-0.411032	0.0853089	1.45553e-06	-
rs79457937	6:76983161:C:T	-0.411032	0.0853089	1.45553e-06	-
rs111572993	7:113096839:C:T	-0.431245	0.0896487	1.51325e-06	-
rs574955045	22:29553356:G:A	-0.908384	0.18896	1.53692e-06	-
rs145293849	6:76936728:A:T	-0.44189	0.0919568	1.55143e-06	-
ss1388023697	12:6924179:C:T	-1.25902	0.262029	1.55552e-06	-
rs527856645	6:76993351:TC:T	-0.422018	0.0879001	1.58508e-06	-
rs75895581	6:76982924:G:C	-0.409522	0.0853083	1.5899e-06	-
rs142541222	14:28815172:T:C	1.05293	0.219474	1.61371e-06	-
rs545131881	6:77177795:A:G	-0.463545	0.0968103	1.69057e-06	-
rs187949067	22:29557270:C:T	-0.906355	0.189326	1.69818e-06	-
rs9352300	6:77058946:C:T	-0.372627	0.0778503	1.7051e-06	-
rs138268718	6:76944046:A:G	-0.440014	0.0919666	1.72181e-06	-
rs141173366	6:76942836:C:T	-0.440014	0.0919666	1.72181e-06	-
rs145175442	6:76943099:T:C	-0.440014	0.0919666	1.72181e-06	-
rs150762292	6:77155021:T:A	-0.390304	0.0816054	1.73625e-06	-
rs141156612	6:77148188:A:G	-0.39113	0.0817808	1.73767e-06	-
rs151272272	6:77146749:C:T	-0.39113	0.0817808	1.73767e-06	-
rs75462772	6:77148077:C:G	-0.39113	0.0817808	1.73767e-06	-
rs76118990	6:77174895:A:G	-0.461889	0.0966139	1.75399e-06	-
rs144705998	6:76965233:G:A	-0.420961	0.0880605	1.75769e-06	-
rs139368087	6:77183742:A:G	-0.464764	0.0972597	1.77315e-06	-
rs140152056	6:77166250:T:G	-0.393041	0.0823423	1.82078e-06	-
rs74605638	6:77165947:C:A	-0.391865	0.0821848	1.86805e-06	-
rs149876795	6:77176405:G:A	-0.398892	0.0837413	1.91212e-06	-
rs80317528	6:77158961:G:A	-0.389156	0.0817446	1.93839e-06	-
rs74966985	11:92804940:T:C	-0.248757	0.0522534	1.93878e-06	-
rs528067757	6:77080174:T:C	-0.377286	0.0793058	1.97009e-06	-
rs74452851	1:83099281:A:T	-0.397294	0.0835755	2.00589e-06	-
rs139011321	6:77203028:T:C	-0.425567	0.0895309	2.01002e-06	-
rs78674133	6:77202271:G:A	-0.425567	0.0895309	2.01002e-06	-
rs147139442	6:77045667:G:T	-0.454944	0.0957329	2.02069e-06	-
rs141420699	6:77077428:C:T	-0.3791	0.0798032	2.0386e-06	-
rs74464009	13:28970781:A:T	-1.0934	0.230219	2.04947e-06	FLT1
rs376377530	6:77186367:G:A	-0.40052	0.0843328	2.05041e-06	-
rs113901345	22:35648072:G:A	0.236476	0.0498767	2.13363e-06	-
rs183505702	15:70467667:C:T	0.500106	0.105565	2.17401e-06	-
rs138052620	18:66384801:A:T	-0.394394	0.0832609	2.18005e-06	-
rs144761413	22:29555661:A:C	-0.893431	0.188714	2.2075e-06	-
rs144047858	15:70466026:G:C	0.445228	0.0941291	2.25519e-06	-
rs151178498	6:77034988:G:A	-0.452476	0.0957149	2.28465e-06	-
rs111305804	22:35635556:G:C	0.231741	0.0490379	2.30232e-06	-
rs112620052	22:35627891:T:G	0.231741	0.0490379	2.30232e-06	-
rs138590872	22:35628258:C:G	0.231741	0.0490379	2.30232e-06	-
rs73418585	22:35629269:C:A	0.231741	0.0490379	2.30232e-06	-
rs73418588	22:35629310:T:A	0.231741	0.0490379	2.30232e-06	-
rs551413036	6:77150953:AATTTGGAAAAT:A	-0.388401	0.0822419	2.33764e-06	-
rs115187442	6:77025187:G:A	-0.452038	0.0957699	2.36794e-06	-
rs76578276	6:77031334:G:A	-0.452038	0.0957699	2.36794e-06	-
rs143618062	6:77191026:G:C	-0.402738	0.0853655	2.39411e-06	-
rs113653599	22:35628221:C:T	0.235185	0.0499334	2.48798e-06	-
rs148403165	22:35627904:CTT:C	0.235185	0.0499334	2.48798e-06	-
rs577429487	3:55871643:G:T	-0.617334	0.131164	2.52978e-06	ERC2
rs543066530	16:66379664:C:A	0.212834	0.0452431	2.55896e-06	-
rs151061837	1:1099030:G:A	-0.480389	0.102128	2.56459e-06	-
rs142577052	15:70471094:C:G	0.495125	0.105365	2.62329e-06	-
rs546756488	22:29493615:G:A	-0.927784	0.19772	2.71128e-06	KREMEN1
rs572854071	22:29493195:T:C	-0.927784	0.19772	2.71128e-06	KREMEN1
rs572887647	1:5608388:A:G	-1.14359	0.244354	2.87994e-06	-
rs186728944	6:77009860:G:C	-0.449224	0.0960363	2.91371e-06	-
rs60634694	10:4560608:A:G	-0.390062	0.0834307	2.94754e-06	-
rs552381822	6:77020844:T:A	-0.448361	0.0960094	3.02482e-06	-
rs111396841	7:113083825:C:T	-0.385726	0.0826601	3.07744e-06	-
rs566975306	1:5610315:C:T	-1.14669	0.245844	3.10934e-06	-
rs143140005	3:59958851:A:T	-0.351514	0.0754105	3.15435e-06	FHIT
rs193028768	12:94416750:G:A	-0.895578	0.192612	3.33837e-06	-
rs73420605	22:35644718:C:G	0.228565	0.0491749	3.36503e-06	-
rs372155193	6:77189437:C:T	-0.397929	0.0857344	3.4741e-06	-
rs59337644	22:35647126:G:A	0.227928	0.0491127	3.48253e-06	-
rs369456811	6:77202981:C:T	-0.467062	0.100715	3.54114e-06	-
rs9533043	13:42801969:C:T	-0.760677	0.164057	3.55489e-06	DGKH
rs111928674	22:35649014:A:G	0.228652	0.0493642	3.6367e-06	-
rs77529738	6:76979013:T:A	-0.444548	0.0962895	3.91254e-06	-
rs146623875	4:53629461:C:G	-1.40019	0.303662	4.02272e-06	-
rs558667815	6:77006701:G:A	-0.443461	0.0962876	4.12899e-06	-
rs73420613	22:35654956:C:G	0.225798	0.049057	4.18513e-06	HMGXB4
rs139838679	15:70466615:G:T	0.481336	0.104589	4.19756e-06	-
rs556112765	15:79505922:C:T	-0.834919	0.181441	4.20886e-06	-
rs111501853	22:35666855:G:A	0.225461	0.0490234	4.2606e-06	HMGXB4
rs76272067	13:112344450:A:T	-0.140271	0.0305075	4.28395e-06	-
rs114074494	3:55850974:T:A	-0.600692	0.130733	4.34834e-06	ERC2
rs57939223	22:35667466:A:C	0.225072	0.0490213	4.42146e-06	HMGXB4
rs531558983	1:102658342:C:T	-0.881469	0.192152	4.50603e-06	-
rs112442755	22:35641684:T:G	0.225009	0.0490781	4.5632e-06	-
rs73420603	22:35641241:C:T	0.225009	0.0490781	4.5632e-06	-
rs143506327	6:76949293:C:T	-0.446797	0.0975977	4.71355e-06	-
rs144298419	6:76946721:T:C	-0.446797	0.0975977	4.71355e-06	-
rs550359319	6:76983273:TA:T	-0.413432	0.0903826	4.79742e-06	-
rs112993983	22:35662834:T:C	0.223571	0.0489012	4.85176e-06	HMGXB4
rs184698766	22:29553670:G:A	-0.834233	0.182642	4.95224e-06	-
rs149821744	3:59916403:A:T	-0.336762	0.0737819	5.03066e-06	FHIT
rs143510495	6:77180714:G:T	-0.374942	0.0821957	5.0961e-06	-
rs551654084	1:5614656:T:G	-1.12924	0.247704	5.1625e-06	-
rs577750683	2:208792730:T:A	-0.584384	0.128274	5.23977e-06	PLEKHM3
rs546814372	2:85901775:C:G	-0.973525	0.213734	5.26218e-06	-
rs545240460	2:102582400:G:A	0.565683	0.124271	5.33283e-06	-
rs147827683	5:61996280:T:C	0.400597	0.0880169	5.34961e-06	-
rs142285567	6:77181356:T:C	-0.374015	0.0821859	5.36277e-06	-
rs537693964	2:225570173:G:A	1.22274	0.268854	5.43646e-06	CCDC195
rs76170833	6:77165080:A:T	-0.441724	0.0972129	5.54321e-06	-
rs75162027	6:77211649:C:T	-0.425205	0.0936674	5.65901e-06	-
rs144662805	1:82825933:G:A	0.239698	0.052809	5.67421e-06	-
rs574044232	2:225508625:G:C	1.16041	0.255764	5.72532e-06	-
rs58700731	4:26056211:G:T	0.199143	0.0438928	5.72582e-06	-
rs137944310	2:165616352:A:G	-0.586813	0.129347	5.73443e-06	COBLL1
rs79566918	13:112333656:T:C	-0.13582	0.029971	5.87196e-06	-
rs113888917	6:84420054:A:T	0.336259	0.0742943	6.03183e-06	-
rs73420632	22:35669987:G:T	0.221357	0.0489243	6.07599e-06	HMGXB4
rs73420617	22:35667382:C:T	0.221341	0.0489241	6.08556e-06	HMGXB4
rs74096515	1:82820097:C:T	0.238539	0.0527267	6.0885e-06	-
rs73803321	4:22762097:C:G	-0.479021	0.105998	6.23102e-06	-
rs146106939	13:112596420:TCA:T	0.189846	0.0420141	6.24652e-06	-
rs570401057	11:131701894:T:A	-0.977114	0.216582	6.45926e-06	NTM
rs147892430	4:53640693:T:C	-1.37044	0.304023	6.57772e-06	-
rs184902570	4:53637311:T:C	-1.37044	0.304023	6.57772e-06	-
rs113757716	7:113071332:T:C	-0.438672	0.0973849	6.67613e-06	-
rs73420629	22:35669852:C:T	0.220124	0.0488851	6.72777e-06	HMGXB4
rs184591034	6:77196356:T:C	-0.401784	0.0892946	6.83461e-06	-
rs73573471	13:112336839:A:G	-0.13489	0.029991	6.89397e-06	-
rs61390234	11:17399434:C:T	-0.151184	0.0336377	6.99826e-06	-
rs185412353	3:29587816:G:T	-1.36296	0.303282	7.01357e-06	RBMS3
rs190339662	3:29587817:C:T	-1.36296	0.303282	7.01357e-06	RBMS3
rs151236202	6:77096606:C:T	-0.45862	0.102056	7.02137e-06	-
rs146291883	11:17384316:C:T	-0.150599	0.0335359	7.12483e-06	NCR3LG1
rs112196119	2:208788285:G:A	-0.56926	0.12689	7.27455e-06	PLEKHM3
rs142843729	1:1098908:G:A	-0.403434	0.0899406	7.29784e-06	-
rs138532088	1:21835713:G:A	-0.233795	0.0521345	7.33573e-06	-
rs78728014	4:121120009:A:G	0.375629	0.0837984	7.40207e-06	-
rs531106548	1:110681545:C:A	-0.88108	0.196608	7.4414e-06	-
rs73418593	22:35631815:G:C	0.217237	0.0484856	7.47506e-06	-
rs186153082	2:185427204:A:G	-0.389801	0.0870178	7.50584e-06	-
rs140994559	21:45943053:T:C	0.24468	0.0546402	7.55981e-06	TSPEAR
rs141404148	15:62854898:C:T	0.207728	0.0464332	7.71487e-06	TLN2
rs78716014	10:31965805:G:T	0.200387	0.0447935	7.7188e-06	-
rs554417330	4:40589184:A:C	-0.876566	0.195953	7.72737e-06	RBM47
rs566077780	7:113092243:TAA:T	-0.381147	0.0852568	7.82767e-06	-
rs111608729	7:113079278:T:C	-0.435561	0.0974303	7.83104e-06	-
rs111656364	7:113084046:T:C	-0.435561	0.0974303	7.83104e-06	-
rs113098521	7:113081101:C:T	-0.435561	0.0974303	7.83104e-06	-
rs113930396	1:15374036:G:T	-0.902788	0.201954	7.83949e-06	KAZN
rs75257050	11:16970428:G:C	-0.151316	0.0338815	7.99605e-06	PLEKHA7
rs12316339	12:75481225:C:T	0.176786	0.0395896	8.01735e-06	KCNC2
rs540772027	1:21828946:C:T	-0.22699	0.0508928	8.21794e-06	-
rs535658915	14:39144789:T:G	1.2401	0.278103	8.25741e-06	-
rs140334529	18:7209540:C:A	-0.652788	0.14649	8.37135e-06	-
rs571885055	5:52197825:G:GT	0.399707	0.0897315	8.43844e-06	ITGA1
rs143313923	22:35620078:T:TATA	0.218884	0.0491515	8.48673e-06	-
rs535475568	1:21835732:C:G	-0.231698	0.0520902	8.69649e-06	-
rs183292764	2:118997478:A:T	0.674419	0.151635	8.71107e-06	-
rs570653366	2:118991553:A:G	0.674419	0.151635	8.71107e-06	-
rs139624777	1:21827791:GTTTTT:G	-0.260683	0.0586427	8.80789e-06	-
rs113870689	22:43077930:T:C	-0.778846	0.175339	8.94477e-06	-
rs79021268	15:62863776:C:T	0.208714	0.0470116	9.04212e-06	TLN2
rs531600846	2:85789765:A:G	-1.09762	0.247277	9.07489e-06	-
rs187421089	13:100095256:C:G	0.462459	0.104185	9.0759e-06	-
rs189552009	8:74057661:C:A	-1.26429	0.284873	9.1071e-06	-
rs111668534	11:62942032:T:C	-0.540088	0.121709	9.13082e-06	SLC22A25
rs76593055	1:83110272:C:T	-0.273683	0.0616816	9.15178e-06	-
rs142715059	13:112596383:GAC:G	0.187814	0.0423446	9.2227e-06	-
rs202230969	13:112595870:CAGTA:C	0.187806	0.0423453	9.23325e-06	-
rs13376599	1:21834056:G:A	-0.225899	0.0509438	9.26893e-06	-
rs74552625	1:21834899:A:T	-0.225899	0.0509438	9.26893e-06	-
rs564740268	6:167354441:C:T	-0.92043	0.207579	9.27593e-06	RNASET2
rs1379962	12:75490682:A:G	0.175358	0.0395499	9.28791e-06	KCNC2
rs112241133	22:35619274:G:A	0.214643	0.0484154	9.30892e-06	-
rs112861285	22:35617740:C:T	0.214643	0.0484154	9.30892e-06	-
rs57627066	22:35621638:G:T	0.214643	0.0484154	9.30892e-06	-
rs73418561	22:35620835:G:T	0.214643	0.0484154	9.30892e-06	-
rs73418566	22:35622357:A:T	0.214643	0.0484154	9.30892e-06	-
rs73418571	22:35622873:G:A	0.214643	0.0484154	9.30892e-06	-
rs9965101	18:66578715:C:G	-0.207698	0.0468672	9.38356e-06	CCDC102B
rs57046173	11:16971812:G:A	-0.150155	0.0338885	9.41739e-06	PLEKHA7
rs557720692	2:102605426:C:G	0.556061	0.125543	9.48776e-06	-
rs190354907	6:76939782:C:T	-0.442511	0.0999161	9.50626e-06	-
rs143563236	11:62922952:C:A	-0.4702	0.10623	9.62157e-06	-
rs77327179	11:16946460:C:A	-0.148901	0.0336535	9.69658e-06	PLEKHA7
rs73418572	22:35623295:G:A	0.214094	0.0484062	9.77211e-06	-
rs113242709	11:62951002:T:A	-0.537991	0.121658	9.80478e-06	SLC22A25
rs191001344	9:109714555:G:A	-1.04297	0.235909	9.85413e-06	ZNF462
rs559750906	7:5794910:TTATAA:T	-0.418047	0.0945688	9.87704e-06	RNF216
rs557850002	2:85775345:T:G	-1.09249	0.247148	9.88459e-06	GGCX
rs73412156	22:35535105:G:A	0.221484	0.050115	9.92494e-06	-
rs139608522	1:206830159:G:T	0.173352	0.0392351	9.98117e-06	-

### Sheet: Extraversion
rsID	Position	BETA	SE	P	Gene
rs566698714	18:64689480:T:C	0.906615	0.178804	3.99129e-07	-
rs548065318	1:75565008:C:G	-0.820992	0.163468	5.13176e-07	-
rs144892273	3:144947543:G:A	-0.399682	0.0806443	7.22869e-07	-
rs73516635	11:69187407:T:C	0.187452	0.0378555	7.39117e-07	-
rs148837155	3:144944166:T:C	-0.398785	0.0806407	7.64479e-07	-
rs377660081	3:144942560:C:T	-0.398785	0.0806407	7.64479e-07	-
rs191610623	18:41723052:T:A	-0.775247	0.157118	8.08992e-07	-
rs57351394	4:152059431:C:T	0.274974	0.055748	8.16097e-07	SH3D19
rs146835856	4:157732768:A:G	0.330485	0.0670046	8.16856e-07	PDGFC
rs150596304	4:157726793:AGAGTTGGTTG:A	0.35239	0.0717695	9.15104e-07	PDGFC
rs185881339	1:75378061:T:A	-0.681232	0.138762	9.18302e-07	-
rs116754112	3:66754258:C:A	-0.27447	0.0559555	9.38129e-07	-
rs190085458	3:66754734:A:T	-0.27447	0.0559555	9.38129e-07	-
rs559837400	1:114529528:C:T	-0.785691	0.160937	1.05535e-06	-
rs115420126	19:11875533:A:G	-0.200532	0.0411679	1.11522e-06	-
rs545191666	19:17348312:C:T	0.710876	0.146172	1.16005e-06	NR2F6
rs73057487	2:207758626:T:C	0.375518	0.0772189	1.16145e-06	-
rs187259784	20:56519187:C:A	-0.712407	0.1469	1.24293e-06	-
rs575167811	1:99866205:C:T	0.496474	0.102378	1.24416e-06	-
rs144388869	4:157685000:A:G	0.329425	0.06817	1.35515e-06	PDGFC
rs181063461	11:7936476:G:T	0.356228	0.0738611	1.42103e-06	-
rs547651108	11:7936653:G:A	0.356228	0.0738611	1.42103e-06	-
rs549783585	11:7934806:G:A	0.356228	0.0738611	1.42103e-06	-
rs147637518	3:66763466:C:T	-0.270114	0.0562348	1.56762e-06	-
rs550333164	1:75447910:T:G	-0.710866	0.14805	1.58162e-06	-
rs148680383	3:75532353:G:A	-0.648207	0.135495	1.72607e-06	-
rs527490273	3:75526311:G:A	-0.648207	0.135495	1.72607e-06	-
rs146692927	19:11876706:A:G	-0.197529	0.0413087	1.74517e-06	-
rs549452895	1:75446068:CAT:C	-0.744617	0.155904	1.79497e-06	-
rs185035208	1:75432984:T:C	-0.710545	0.148864	1.82197e-06	-
rs189546441	1:75432986:G:C	-0.710545	0.148864	1.82197e-06	-
rs186388669	13:61064974:A:G	0.320955	0.0673333	1.8813e-06	TDRD3
rs115234459	5:71678373:G:A	-0.25729	0.0540108	1.90932e-06	-
rs114201326	16:90078667:C:T	-0.170232	0.0358944	2.11934e-06	DBNDD1
rs113742298	16:58087373:C:T	0.437408	0.0922608	2.13588e-06	-
rs114078452	2:56149874:C:T	0.395336	0.0834047	2.14674e-06	EFEMP1
rs145155344	2:56151960:T:G	0.395336	0.0834047	2.14674e-06	-
rs138183487	19:11885673:C:T	-0.206963	0.0437265	2.22027e-06	ZNF441
rs143073191	11:60167213:A:G	-0.556635	0.117651	2.24114e-06	MS4A14
rs192893866	13:61083543:A:G	0.317726	0.0671664	2.25e-06	TDRD3
rs556265845	4:25726960:C:T	0.837758	0.177374	2.33256e-06	-
rs557028525	1:75400851:C:A	-0.707961	0.150031	2.3828e-06	-
rs574395556	1:75390060:T:C	-0.707961	0.150031	2.3828e-06	-
rs530241980	1:75414700:G:A	-0.692485	0.146889	2.43518e-06	-
rs75383052	2:56142656:A:T	0.392321	0.0833464	2.5229e-06	EFEMP1
rs79168087	2:56146236:G:T	0.391523	0.0833109	2.61826e-06	EFEMP1
rs138273079	10:126792807:T:C	0.982914	0.209284	2.65679e-06	-
rs138659515	4:168324838:T:C	0.461206	0.09874	3.01073e-06	-
rs565612995	21:18466924:G:A	-0.619041	0.132618	3.0559e-06	-
rs544424939	1:75394572:C:A	-0.6906	0.148037	3.098e-06	-
rs556894199	1:75373022:T:C	-0.690344	0.148031	3.12097e-06	-
rs140240547	5:13494317:ATC:A	0.123705	0.0265638	3.22292e-06	-
rs542682761	1:75388291:C:T	-0.738391	0.15885	3.35928e-06	-
rs571441014	1:75387713:T:C	-0.738391	0.15885	3.35928e-06	-
rs561904463	3:60504525:T:G	-0.654313	0.140771	3.36372e-06	FHIT
rs138481939	2:56174507:T:G	0.703475	0.151427	3.40393e-06	-
rs9445584	6:66519297:G:A	0.244283	0.0526172	3.45334e-06	-
rs34393692	11:56187225:C:T	0.880853	0.189775	3.47163e-06	-
rs182569483	1:75342011:C:G	-0.701317	0.151318	3.58805e-06	-
rs557832184	1:75327671:C:T	-0.701317	0.151318	3.58805e-06	-
rs569771968	1:75337269:C:T	-0.701317	0.151318	3.58805e-06	-
rs76080094	11:7949471:A:G	0.345959	0.0747234	3.67354e-06	OR10A6
rs113920427	7:87702388:A:G	-0.406042	0.08771	3.68224e-06	ADAM22
rs112850644	11:7931912:G:A	0.336955	0.0729033	3.8164e-06	-
rs142131092	19:11850954:C:A	-0.170968	0.0370471	3.94876e-06	-
rs73890019	3:192851765:C:T	-0.10428	0.0226221	4.04909e-06	-
rs193166613	9:139463975:G:A	0.322316	0.0699627	4.10157e-06	-
rs7126734	11:93214676:T:C	0.139368	0.0303072	4.2713e-06	SMCO4
rs183849058	1:75311002:T:C	-0.699523	0.152289	4.37769e-06	-
rs560747947	1:75326249:A:G	-0.699523	0.152289	4.37769e-06	-
rs185529006	1:75361689:C:T	-0.685586	0.1493	4.40655e-06	-
rs577232158	1:75332066:T:C	-0.685586	0.1493	4.40655e-06	-
rs113286007	7:87698282:G:T	-0.40317	0.0878523	4.46669e-06	ADAM22
rs556532763	3:75542696:T:C	-0.610118	0.133253	4.69776e-06	-
rs556798636	3:75545045:A:C	-0.610118	0.133253	4.69776e-06	-
rs139023278	19:22761436:C:A	0.245703	0.0537409	4.84901e-06	-
rs142132806	19:22760344:C:G	0.245703	0.0537409	4.84901e-06	-
rs528019085	1:75636058:A:C	-0.759037	0.166214	4.97494e-06	-
rs552506124	1:75636059:A:T	-0.759037	0.166214	4.97494e-06	-
rs577479030	1:75636963:T:G	-0.759037	0.166214	4.97494e-06	-
rs184935522	1:75300306:A:G	-0.696302	0.152799	5.20867e-06	-
rs186744897	1:75304949:A:G	-0.696302	0.152799	5.20867e-06	-
rs190877393	1:75299226:T:C	-0.696302	0.152799	5.20867e-06	-
rs527800383	1:75304682:A:G	-0.696302	0.152799	5.20867e-06	-
rs535192819	1:75299011:C:T	-0.696302	0.152799	5.20867e-06	-
rs547965884	1:75294686:A:G	-0.696302	0.152799	5.20867e-06	-
rs563628335	1:75308217:C:T	-0.696302	0.152799	5.20867e-06	-
rs568684438	1:75302907:G:A	-0.696302	0.152799	5.20867e-06	-
rs75340237	6:162242304:A:G	-0.163077	0.0358525	5.42109e-06	PRKN
rs535386802	1:75634678:A:G	-0.761168	0.167526	5.55072e-06	-
rs184604269	11:7955230:C:G	0.34663	0.0763107	5.58349e-06	-
rs143462571	8:5503979:C:T	0.67612	0.148964	5.67805e-06	-
rs78861883	9:123197556:C:T	-0.225825	0.0498576	5.93673e-06	CDK5RAP2
rs202210513	17:70553605:CCAGA:C	0.170329	0.0377007	6.26711e-06	-
rs150774154	18:41808816:C:T	-0.778315	0.172323	6.30628e-06	-
rs534697533	18:41794501:A:C	-0.778315	0.172323	6.30628e-06	-
rs561163858	4:14291895:T:A	-0.303489	0.0673474	6.6195e-06	-
rs138683092	17:60751956:G:C	0.199957	0.0443734	6.62221e-06	MRC2
rs190082946	7:134156206:C:T	0.331068	0.0735072	6.69573e-06	-
rs533738896	1:75636042:TG:T	-0.805908	0.178964	6.71778e-06	-
rs111238952	7:87742679:C:T	-0.391293	0.0869237	6.76902e-06	ADAM22
rs371636279	21:18611246:T:C	-0.516753	0.11487	6.86485e-06	-
rs538812091	1:75666437:C:T	-0.766602	0.17054	6.97675e-06	-
rs79699703	9:111010637:A:G	0.46109	0.102718	7.18463e-06	-
rs189866196	21:18572569:C:T	-0.519837	0.115828	7.21453e-06	-
rs535535296	1:75712898:T:A	-0.818932	0.182482	7.22306e-06	SLC44A5
rs183714242	21:18602019:C:T	-0.51388	0.114668	7.43942e-06	-
rs562399172	1:8031730:C:T	0.47711	0.106467	7.44534e-06	PARK7
rs9453419	6:66524905:A:C	0.211249	0.0471613	7.5148e-06	-
rs575616522	1:75674685:GAAT:G	-0.802475	0.179165	7.52584e-06	SLC44A5
rs555266225	1:75345940:A:G	-0.71857	0.160435	7.52939e-06	-
rs566978278	1:75343579:G:A	-0.71857	0.160435	7.52939e-06	-
rs570664060	1:75668556:CAAAG:C	-0.801796	0.179184	7.67753e-06	SLC44A5
rs143919825	10:25474731:G:A	-0.188441	0.0421244	7.72373e-06	GPR158
rs548480382	2:131181654:G:T	0.8616	0.192692	7.7984e-06	-
rs139939479	5:13504839:ATAAC:A	0.123062	0.0275223	7.79942e-06	-
rs59579217	10:13949312:G:A	-0.157201	0.0351762	7.88696e-06	FRMD4A
rs60354672	16:90098360:G:A	-0.164398	0.036797	7.93363e-06	GAS8
rs530465117	8:133505320:C:CAT	-1.05321	0.235772	7.95684e-06	-
rs187265885	7:134149179:C:G	0.403858	0.0904169	7.97371e-06	-
rs536614733	1:75574383:T:C	-0.813753	0.182195	7.98293e-06	-
rs115708380	14:76102217:G:A	-0.219313	0.0491324	8.08288e-06	FLVCR2
rs548332124	18:41779617:G:A	-0.762675	0.170961	8.18205e-06	-
rs9453407	6:66516941:G:A	0.239274	0.0536702	8.2919e-06	-
rs9453410	6:66519125:G:A	0.239274	0.0536702	8.2919e-06	-
rs146005483	5:28223293:G:A	-0.167106	0.0374986	8.3655e-06	-
rs17145578	10:9278548:T:G	0.20454	0.0459216	8.45266e-06	-
rs193195669	2:152224377:A:T	0.233826	0.0525495	8.63061e-06	TNFAIP6
rs73283898	16:90094974:G:A	-0.15919	0.0357761	8.63117e-06	GAS8
rs141864271	18:41782086:T:C	-0.760836	0.171076	8.72279e-06	-
rs150776801	18:41778201:A:G	-0.760836	0.171076	8.72279e-06	-
rs541872954	18:41781112:A:G	-0.760836	0.171076	8.72279e-06	-
rs571161488	18:41782165:C:T	-0.760836	0.171076	8.72279e-06	-
rs373832710	21:18445507:G:A	-0.557016	0.125278	8.76826e-06	-
rs80169478	1:79571098:C:T	0.401166	0.0902342	8.78463e-06	-
rs75860218	3:1180175:T:C	-0.135245	0.0304665	9.06271e-06	CNTN6
rs141352756	6:66512212:T:C	0.238042	0.0536375	9.11148e-06	-
rs143066022	9:28057528:T:TAC	0.0831104	0.0187288	9.12838e-06	LINGO2
rs533994406	1:75669119:G:T	-0.758713	0.171058	9.22006e-06	SLC44A5
rs116658347	6:104981667:C:T	0.23302	0.0525624	9.31448e-06	-
rs568292157	1:55468477:A:T	0.693186	0.156367	9.32149e-06	BSND
rs146213818	2:206031301:G:A	0.798371	0.180204	9.43849e-06	PARD3B
rs532437133	1:75659319:A:G	-0.758119	0.171239	9.57576e-06	-
rs545502812	1:75622161:A:G	-1.13527	0.256501	9.63172e-06	LHX8
rs573839399	1:75688902:G:A	-0.759372	0.171705	9.7873e-06	SLC44A5
rs528985721	1:75650002:A:G	-0.762325	0.172381	9.79682e-06	-
rs531364368	1:75656836:C:G	-0.762325	0.172381	9.79682e-06	-
rs532371011	1:75646607:G:T	-0.762325	0.172381	9.79682e-06	-
rs536278883	1:75641073:T:A	-0.762325	0.172381	9.79682e-06	-
rs540150215	1:75649557:T:C	-0.762325	0.172381	9.79682e-06	-
rs541612441	1:75657425:A:T	-0.762325	0.172381	9.79682e-06	-
rs557015667	1:75646062:C:A	-0.762325	0.172381	9.79682e-06	-
rs561646415	1:75639268:C:T	-0.762325	0.172381	9.79682e-06	-
rs567533668	1:75652148:G:T	-0.762325	0.172381	9.79682e-06	-
rs570108045	1:75656281:A:C	-0.762325	0.172381	9.79682e-06	-
rs576249210	1:75650917:G:C	-0.762325	0.172381	9.79682e-06	-
rs554869288	3:1180036:CTT:C	-0.13673	0.0309215	9.81805e-06	CNTN6
rs115991771	8:1468055:G:A	-0.300593	0.068005	9.89511e-06	DLGAP2
rs533241153	1:75672760:G:A	-0.755887	0.17106	9.95638e-06	SLC44A5
rs551734661	1:75672761:G:C	-0.755887	0.17106	9.95638e-06	SLC44A5

### Sheet: Openness
rsID	Position	BETA	SE	P	Gene
rs78754961	1:104774897:T:C	-0.995765	0.189872	1.57897e-07	-
rs73716352	7:113735098:A:G	0.120565	0.0231921	2.02277e-07	-
rs183752225	8:106871256:C:T	1.24828	0.242973	2.80206e-07	-
rs570289138	8:106853082:C:T	1.24828	0.242973	2.80206e-07	-
rs575652623	8:106848900:A:C	1.24828	0.242973	2.80206e-07	-
rs184682148	8:106831067:A:T	1.22195	0.24668	7.32716e-07	-
rs146569373	14:98668757:G:T	0.564525	0.114045	7.46264e-07	-
rs114862814	3:57023902:C:T	-0.250805	0.0506968	7.5736e-07	-
rs113323053	19:50872075:T:C	-0.138611	0.0280969	8.12914e-07	-
rs76490398	18:19765399:G:A	-0.152828	0.0310874	8.87872e-07	GATA6
rs575059491	2:79814730:G:T	0.628567	0.129053	1.1185e-06	CTNNA2
rs189440386	12:71005244:G:T	0.432417	0.0889038	1.15724e-06	PTPRB
rs534030030	3:187593346:C:T	0.987107	0.20368	1.2641e-06	-
rs548324126	1:55253075:T:C	-0.915373	0.18976	1.41536e-06	TTC22
rs560564277	7:131958100:C:T	0.292402	0.0606991	1.46302e-06	PLXNA4
rs550360125	20:20138885:T:TA	0.24599	0.0511006	1.48815e-06	CFAP61
rs143321968	14:98656582:A:T	0.54592	0.113593	1.54825e-06	-
rs537106361	1:15199620:GTGGA:G	-0.320487	0.0669652	1.71096e-06	KAZN
rs138048614	8:134830968:G:A	-0.233606	0.0488138	1.7129e-06	-
rs138202165	8:134831820:G:A	-0.231207	0.0483349	1.73173e-06	-
rs79273453	19:34245108:C:A	0.272412	0.0571538	1.88563e-06	CHST8
rs548114562	22:42161915:A:G	-0.439891	0.0930806	2.30169e-06	MEI1
rs79564278	7:131959916:T:C	0.284979	0.060357	2.35158e-06	PLXNA4
rs11914695	3:56216526:C:T	0.144315	0.0305928	2.40166e-06	ERC2
rs151031920	20:2361667:G:A	0.246405	0.0523321	2.5074e-06	TGM6
rs72873430	3:56292181:G:C	0.138346	0.0293938	2.53044e-06	ERC2
rs115206676	20:2364166:A:C	0.25004	0.0531275	2.53288e-06	TGM6
rs184598145	1:244785379:G:A	0.753456	0.160477	2.67711e-06	CATSPERE
rs547319593	20:37246892:G:A	0.912065	0.194318	2.69574e-06	-
rs186521324	7:7047681:T:C	-0.515185	0.110272	2.99698e-06	-
rs115007764	7:131928006:A:T	0.287236	0.0616621	3.20387e-06	PLXNA4
rs150231178	1:211931946:G:A	-0.30435	0.0657741	3.72261e-06	LPGAT1
rs534795067	7:125854239:T:C	0.858041	0.185495	3.74987e-06	-
rs141827123	11:109753838:A:G	0.292451	0.0632774	3.82232e-06	-
rs528598148	7:125880967:C:A	0.860044	0.186121	3.83789e-06	-
rs551319042	7:125882617:T:C	0.860044	0.186121	3.83789e-06	-
rs562979889	7:125882139:T:C	0.860044	0.186121	3.83789e-06	-
rs550578870	8:106883296:C:T	1.21645	0.263342	3.86722e-06	-
rs74728417	7:131946504:G:A	0.27936	0.0604899	3.88616e-06	PLXNA4
rs75155433	7:131943061:T:A	0.27936	0.0604899	3.88616e-06	PLXNA4
rs79204892	7:131939661:G:A	0.27936	0.0604899	3.88616e-06	PLXNA4
rs533098765	7:125894579:C:T	0.865146	0.187506	3.96774e-06	-
rs535058561	7:125904804:T:G	0.865146	0.187506	3.96774e-06	-
rs569353514	3:79560955:C:G	-1.13129	0.245471	4.07038e-06	ROBO1
rs552202864	15:57287398:A:G	0.658481	0.1429	4.08377e-06	TCF12
rs6992019	8:61286576:A:G	0.148111	0.0321564	4.12337e-06	-
rs556397718	7:125908439:A:T	0.866351	0.188384	4.26624e-06	-
rs57679793	3:56121393:G:C	0.133109	0.028973	4.36148e-06	ERC2
rs114867445	7:131947049:G:A	0.274909	0.0598897	4.44596e-06	PLXNA4
rs72867670	3:56121482:G:C	0.136007	0.0297224	4.76142e-06	ERC2
rs543328532	9:87950386:C:A	0.697054	0.152334	4.76297e-06	-
rs143806232	3:169437815:G:A	-0.106083	0.0232137	4.90159e-06	-
rs60592240	3:169451243:T:A	-0.105982	0.0232106	4.98971e-06	-
rs567702736	7:125945673:G:C	0.86584	0.189806	5.09499e-06	-
rs139623378	1:211954026:A:C	-0.301312	0.0660839	5.14797e-06	LPGAT1
rs76471286	5:66656394:A:G	-0.269104	0.059056	5.21634e-06	-
rs112792512	20:2364040:G:A	0.237273	0.0521078	5.29759e-06	TGM6
rs181039929	7:7050071:C:T	-0.503845	0.110768	5.42101e-06	-
rs80246767	2:49824172:G:A	-0.937621	0.206212	5.46678e-06	-
rs77996327	18:19765418:T:C	-0.148271	0.0326103	5.47018e-06	GATA6
rs145804655	17:51478335:A:C	0.357214	0.0785855	5.50167e-06	-
rs542444793	11:114487404:G:A	-0.425624	0.0936458	5.51513e-06	-
rs72867655	3:56116654:G:T	0.132657	0.0291926	5.53711e-06	ERC2
rs150487537	3:145432970:T:C	-0.195314	0.0430121	5.62405e-06	-
rs115295923	20:2369738:G:A	0.239275	0.0527471	5.74901e-06	TGM6
rs6789205	3:56333260:T:C	0.167347	0.0369392	5.91263e-06	ERC2
rs373054888	13:74695685:A:G	1.23999	0.27371	5.91356e-06	-
rs149832920	2:79795269:T:C	0.625721	0.138226	6.01295e-06	CTNNA2
rs114805863	16:76241987:C:T	0.253212	0.0560418	6.25937e-06	-
rs115058949	20:19974801:C:T	0.268441	0.0594157	6.26707e-06	RIN2
rs34563687	19:50881882:C:T	-0.138121	0.0305998	6.39356e-06	NR1H2
rs139103933	3:187631430:G:A	0.413151	0.0915435	6.4123e-06	-
rs141822891	7:131848417:G:A	0.279665	0.0620264	6.54515e-06	PLXNA4
rs563760618	5:38821412:T:G	-0.132214	0.0293657	6.74783e-06	-
rs113925650	3:145436364:G:A	-0.0974243	0.0216443	6.78542e-06	-
rs115551149	7:131981948:C:T	0.272399	0.0605564	6.87782e-06	PLXNA4
rs111867146	14:98633918:C:A	0.515552	0.114643	6.91805e-06	-
rs76209406	10:13227504:G:A	0.822252	0.183078	7.10805e-06	MCM10
rs9948808	18:19775286:C:T	-0.16968	0.0377874	7.13706e-06	GATA6
rs574159663	17:8150586:A:G	1.03879	0.231985	7.57045e-06	CTC1
rs57389423	3:169451297:T:C	-0.103419	0.0231001	7.60027e-06	-
rs150598657	7:131987711:C:G	0.270715	0.0605321	7.76947e-06	PLXNA4
rs28673981	7:131984068:C:T	0.270715	0.0605321	7.76947e-06	PLXNA4
rs147087856	5:141467949:T:C	0.300519	0.0672204	7.8281e-06	-
rs112629226	5:106924492:C:T	0.455542	0.101961	7.93348e-06	EFNA5
rs113847270	5:106923854:A:T	0.455542	0.101961	7.93348e-06	EFNA5
rs3851988	3:145422562:A:C	-0.183346	0.0410487	7.97949e-06	-
rs188392398	10:66280157:C:A	-0.939317	0.210312	7.98901e-06	-
rs139433967	5:140221008:C:T	-0.409659	0.0917624	8.06231e-06	PCDHA1
rs142034895	2:225603172:G:T	0.836201	0.18739	8.1372e-06	-
rs2242817	21:16771201:A:G	-0.174076	0.0390361	8.25196e-06	-
rs574559873	7:125979755:C:T	0.847458	0.190254	8.44694e-06	-
rs141032177	6:69058110:G:A	-0.983751	0.220883	8.47164e-06	-
rs143225454	7:131987099:C:T	0.269359	0.0605167	8.57964e-06	PLXNA4
rs74010790	15:40550934:G:A	-0.11043	0.0248116	8.58967e-06	PAK6
rs538814773	6:150838080:G:A	-0.750071	0.16853	8.59287e-06	-
rs75184006	13:109474576:C:T	-0.417459	0.0938862	8.76371e-06	MYO16
rs138829260	1:211924870:T:G	-0.291679	0.065633	8.85968e-06	LPGAT1
rs535583880	6:150806011:G:A	-0.755333	0.169964	8.86023e-06	-
rs72952228	3:103186074:G:A	0.161623	0.0363882	8.96117e-06	-
rs116018932	1:211989783:C:T	-0.287354	0.0647006	8.97567e-06	LPGAT1
rs4441463	2:241872597:A:G	-0.084683	0.0190723	9.02563e-06	CROCC2
rs77385855	11:114340905:T:C	-0.103706	0.0233642	9.08545e-06	-
rs79391563	8:90228627:G:C	0.296199	0.0667491	9.13534e-06	-
rs11638538	15:29681184:G:A	0.176476	0.0397732	9.15312e-06	ENTREP2
rs141778918	18:19762508:G:A	-0.149905	0.0337973	9.22304e-06	GATA6
rs576991605	7:125839306:G:A	0.888327	0.200321	9.2623e-06	-
rs181872039	11:76788378:G:C	0.566863	0.128052	9.59908e-06	CAPN5
rs538993428	5:171262959:A:T	-0.769115	0.173754	9.61485e-06	-
rs530249590	6:33489595:A:T	-0.94221	0.2129	9.65317e-06	-
rs11910164	21:16768861:G:A	-0.172499	0.0389807	9.66927e-06	-
rs139612670	10:80752147:AT:A	-0.118295	0.0267369	9.7065e-06	-
rs151229085	12:23966499:A:G	1.08055	0.244233	9.71376e-06	SOX5
rs79677418	10:80779295:C:T	-0.102265	0.0231248	9.80075e-06	-
rs73556064	11:114345174:A:G	-0.103435	0.0233963	9.85984e-06	-

### Sheet: Neuroticism
rsID	Position	BETA	SE	P	Gene
rs78754961	1:104774897:T:C	-0.995765	0.189872	1.57897e-07	-
rs73716352	7:113735098:A:G	0.120565	0.0231921	2.02277e-07	-
rs183752225	8:106871256:C:T	1.24828	0.242973	2.80206e-07	-
rs570289138	8:106853082:C:T	1.24828	0.242973	2.80206e-07	-
rs575652623	8:106848900:A:C	1.24828	0.242973	2.80206e-07	-
rs184682148	8:106831067:A:T	1.22195	0.24668	7.32716e-07	-
rs146569373	14:98668757:G:T	0.564525	0.114045	7.46264e-07	-
rs114862814	3:57023902:C:T	-0.250805	0.0506968	7.5736e-07	-
rs113323053	19:50872075:T:C	-0.138611	0.0280969	8.12914e-07	-
rs76490398	18:19765399:G:A	-0.152828	0.0310874	8.87872e-07	GATA6
rs575059491	2:79814730:G:T	0.628567	0.129053	1.1185e-06	CTNNA2
rs189440386	12:71005244:G:T	0.432417	0.0889038	1.15724e-06	PTPRB
rs534030030	3:187593346:C:T	0.987107	0.20368	1.2641e-06	-
rs548324126	1:55253075:T:C	-0.915373	0.18976	1.41536e-06	TTC22
rs560564277	7:131958100:C:T	0.292402	0.0606991	1.46302e-06	PLXNA4
rs550360125	20:20138885:T:TA	0.24599	0.0511006	1.48815e-06	CFAP61
rs143321968	14:98656582:A:T	0.54592	0.113593	1.54825e-06	-
rs537106361	1:15199620:GTGGA:G	-0.320487	0.0669652	1.71096e-06	KAZN
rs138048614	8:134830968:G:A	-0.233606	0.0488138	1.7129e-06	-
rs138202165	8:134831820:G:A	-0.231207	0.0483349	1.73173e-06	-
rs79273453	19:34245108:C:A	0.272412	0.0571538	1.88563e-06	CHST8
rs548114562	22:42161915:A:G	-0.439891	0.0930806	2.30169e-06	MEI1
rs79564278	7:131959916:T:C	0.284979	0.060357	2.35158e-06	PLXNA4
rs11914695	3:56216526:C:T	0.144315	0.0305928	2.40166e-06	ERC2
rs151031920	20:2361667:G:A	0.246405	0.0523321	2.5074e-06	TGM6
rs72873430	3:56292181:G:C	0.138346	0.0293938	2.53044e-06	ERC2
rs115206676	20:2364166:A:C	0.25004	0.0531275	2.53288e-06	TGM6
rs184598145	1:244785379:G:A	0.753456	0.160477	2.67711e-06	CATSPERE
rs547319593	20:37246892:G:A	0.912065	0.194318	2.69574e-06	-
rs186521324	7:7047681:T:C	-0.515185	0.110272	2.99698e-06	-
rs115007764	7:131928006:A:T	0.287236	0.0616621	3.20387e-06	PLXNA4
rs150231178	1:211931946:G:A	-0.30435	0.0657741	3.72261e-06	LPGAT1
rs534795067	7:125854239:T:C	0.858041	0.185495	3.74987e-06	-
rs141827123	11:109753838:A:G	0.292451	0.0632774	3.82232e-06	-
rs528598148	7:125880967:C:A	0.860044	0.186121	3.83789e-06	-
rs551319042	7:125882617:T:C	0.860044	0.186121	3.83789e-06	-
rs562979889	7:125882139:T:C	0.860044	0.186121	3.83789e-06	-
rs550578870	8:106883296:C:T	1.21645	0.263342	3.86722e-06	-
rs74728417	7:131946504:G:A	0.27936	0.0604899	3.88616e-06	PLXNA4
rs75155433	7:131943061:T:A	0.27936	0.0604899	3.88616e-06	PLXNA4
rs79204892	7:131939661:G:A	0.27936	0.0604899	3.88616e-06	PLXNA4
rs533098765	7:125894579:C:T	0.865146	0.187506	3.96774e-06	-
rs535058561	7:125904804:T:G	0.865146	0.187506	3.96774e-06	-
rs569353514	3:79560955:C:G	-1.13129	0.245471	4.07038e-06	ROBO1
rs552202864	15:57287398:A:G	0.658481	0.1429	4.08377e-06	TCF12
rs6992019	8:61286576:A:G	0.148111	0.0321564	4.12337e-06	-
rs556397718	7:125908439:A:T	0.866351	0.188384	4.26624e-06	-
rs57679793	3:56121393:G:C	0.133109	0.028973	4.36148e-06	ERC2
rs114867445	7:131947049:G:A	0.274909	0.0598897	4.44596e-06	PLXNA4
rs72867670	3:56121482:G:C	0.136007	0.0297224	4.76142e-06	ERC2
rs543328532	9:87950386:C:A	0.697054	0.152334	4.76297e-06	-
rs143806232	3:169437815:G:A	-0.106083	0.0232137	4.90159e-06	-
rs60592240	3:169451243:T:A	-0.105982	0.0232106	4.98971e-06	-
rs567702736	7:125945673:G:C	0.86584	0.189806	5.09499e-06	-
rs139623378	1:211954026:A:C	-0.301312	0.0660839	5.14797e-06	LPGAT1
rs76471286	5:66656394:A:G	-0.269104	0.059056	5.21634e-06	-
rs112792512	20:2364040:G:A	0.237273	0.0521078	5.29759e-06	TGM6
rs181039929	7:7050071:C:T	-0.503845	0.110768	5.42101e-06	-
rs80246767	2:49824172:G:A	-0.937621	0.206212	5.46678e-06	-
rs77996327	18:19765418:T:C	-0.148271	0.0326103	5.47018e-06	GATA6
rs145804655	17:51478335:A:C	0.357214	0.0785855	5.50167e-06	-
rs542444793	11:114487404:G:A	-0.425624	0.0936458	5.51513e-06	-
rs72867655	3:56116654:G:T	0.132657	0.0291926	5.53711e-06	ERC2
rs150487537	3:145432970:T:C	-0.195314	0.0430121	5.62405e-06	-
rs115295923	20:2369738:G:A	0.239275	0.0527471	5.74901e-06	TGM6
rs6789205	3:56333260:T:C	0.167347	0.0369392	5.91263e-06	ERC2
rs373054888	13:74695685:A:G	1.23999	0.27371	5.91356e-06	-
rs149832920	2:79795269:T:C	0.625721	0.138226	6.01295e-06	CTNNA2
rs114805863	16:76241987:C:T	0.253212	0.0560418	6.25937e-06	-
rs115058949	20:19974801:C:T	0.268441	0.0594157	6.26707e-06	RIN2
rs34563687	19:50881882:C:T	-0.138121	0.0305998	6.39356e-06	NR1H2
rs139103933	3:187631430:G:A	0.413151	0.0915435	6.4123e-06	-
rs141822891	7:131848417:G:A	0.279665	0.0620264	6.54515e-06	PLXNA4
rs563760618	5:38821412:T:G	-0.132214	0.0293657	6.74783e-06	-
rs113925650	3:145436364:G:A	-0.0974243	0.0216443	6.78542e-06	-
rs115551149	7:131981948:C:T	0.272399	0.0605564	6.87782e-06	PLXNA4
rs111867146	14:98633918:C:A	0.515552	0.114643	6.91805e-06	-
rs76209406	10:13227504:G:A	0.822252	0.183078	7.10805e-06	MCM10
rs9948808	18:19775286:C:T	-0.16968	0.0377874	7.13706e-06	GATA6
rs574159663	17:8150586:A:G	1.03879	0.231985	7.57045e-06	CTC1
rs57389423	3:169451297:T:C	-0.103419	0.0231001	7.60027e-06	-
rs150598657	7:131987711:C:G	0.270715	0.0605321	7.76947e-06	PLXNA4
rs28673981	7:131984068:C:T	0.270715	0.0605321	7.76947e-06	PLXNA4
rs147087856	5:141467949:T:C	0.300519	0.0672204	7.8281e-06	-
rs112629226	5:106924492:C:T	0.455542	0.101961	7.93348e-06	EFNA5
rs113847270	5:106923854:A:T	0.455542	0.101961	7.93348e-06	EFNA5
rs3851988	3:145422562:A:C	-0.183346	0.0410487	7.97949e-06	-
rs188392398	10:66280157:C:A	-0.939317	0.210312	7.98901e-06	-
rs139433967	5:140221008:C:T	-0.409659	0.0917624	8.06231e-06	PCDHA1
rs142034895	2:225603172:G:T	0.836201	0.18739	8.1372e-06	-
rs2242817	21:16771201:A:G	-0.174076	0.0390361	8.25196e-06	-
rs574559873	7:125979755:C:T	0.847458	0.190254	8.44694e-06	-
rs141032177	6:69058110:G:A	-0.983751	0.220883	8.47164e-06	-
rs143225454	7:131987099:C:T	0.269359	0.0605167	8.57964e-06	PLXNA4
rs74010790	15:40550934:G:A	-0.11043	0.0248116	8.58967e-06	PAK6
rs538814773	6:150838080:G:A	-0.750071	0.16853	8.59287e-06	-
rs75184006	13:109474576:C:T	-0.417459	0.0938862	8.76371e-06	MYO16
rs138829260	1:211924870:T:G	-0.291679	0.065633	8.85968e-06	LPGAT1
rs535583880	6:150806011:G:A	-0.755333	0.169964	8.86023e-06	-
rs72952228	3:103186074:G:A	0.161623	0.0363882	8.96117e-06	-
rs116018932	1:211989783:C:T	-0.287354	0.0647006	8.97567e-06	LPGAT1
rs4441463	2:241872597:A:G	-0.084683	0.0190723	9.02563e-06	CROCC2
rs77385855	11:114340905:T:C	-0.103706	0.0233642	9.08545e-06	-
rs79391563	8:90228627:G:C	0.296199	0.0667491	9.13534e-06	-
rs11638538	15:29681184:G:A	0.176476	0.0397732	9.15312e-06	ENTREP2
rs141778918	18:19762508:G:A	-0.149905	0.0337973	9.22304e-06	GATA6
rs576991605	7:125839306:G:A	0.888327	0.200321	9.2623e-06	-
rs181872039	11:76788378:G:C	0.566863	0.128052	9.59908e-06	CAPN5
rs538993428	5:171262959:A:T	-0.769115	0.173754	9.61485e-06	-
rs530249590	6:33489595:A:T	-0.94221	0.2129	9.65317e-06	-
rs11910164	21:16768861:G:A	-0.172499	0.0389807	9.66927e-06	-
rs139612670	10:80752147:AT:A	-0.118295	0.0267369	9.7065e-06	-
rs151229085	12:23966499:A:G	1.08055	0.244233	9.71376e-06	SOX5
rs79677418	10:80779295:C:T	-0.102265	0.0231248	9.80075e-06	-
rs73556064	11:114345174:A:G	-0.103435	0.0233963	9.85984e-06	-
