## Supplementary material for "A genome-wide investigation into the underlying genetic architecture of personality traits and overlap with psychopathology": Suppl. sheet 2 Meta-analysis genomic loci

### Sheet: Suppl. Sheet 2 Meta-analysis ge
GenomicLocus ID	uniqID	rsID	Beta (LeadSNP)	SE	chr	p value	start	end	nLeadSNPs	LeadSNPs	Gene
Neuroticism
143	17:43776741:C:T	rs76761706	-0.0353	0.0027	17	2.85E-40	43460181	44874453	3	rs76761706;rs55938136;rs1378358	C17orf104;CCDC43;EFTUD2;CCDC103;FAM187A;NMT1;AC002117.1;HEXIM2;CTD-2020K17.1;FMNL1;CTD-2020K17.3;CTD-2020K17.4;MAP3K14-AS1;MAP3K14;ARHGAP27;CTB-39G8.3;AC091132.2;PLEKHM1;AC091132.1;RN7SL730P;LRRC37A4P;RP11-798G7.8;RP11-798G7.6;DND1P1;RP11-707O23.5;RPS26P8;CRHR1-IT1;CRHR1;RP11-105N13.4;RP11-293E1.2;RP11-293E1.1;MAPT-AS1;SPPL2C;MAPT;STH;KANSL1;RP11-669E14.6;RNU7-101P;KANSL1-AS1;Y_RNA;RP11-259G18.2;…
148	18:35195719:G:T	rs6507216	0.0221	0.0023	18	1.95E-22	35086406	35351877	2	rs6507216;rs17570807	CELF4;MIR4318
104	11:113386347:G:T	rs35738585	0.0197	0.0022	11	6.64E-19	112826867	113451229	4	rs2155281;rs72995548;rs10789942;rs35738585	RP11-629G13.1;NCAM1;RNU7-187P;RP11-839D17.3;TTC12;RP11-159N11.4;ANKK1;RP11-159N11.3;DRD2;TMPRSS5
87	9:98275789:C:T	rs75614054	0.0346	0.0039	9	1.07E-18	98137552	98314415	1	rs75614054	PTCH1;RP11-435O5.5;RP11-435O5.4;LINC00476;ERCC6L2;LINC00092;HSD17B3;HABP4
158	22:41753603:A:G	rs11090045	0.0209	0.0024	22	6.07E-18	41085969	42215684	1	rs11090045	SGSM3;MCHR1;SLC25A17;ST13;XPNPEP3;RBX1;Y_RNA;RP11-12M9.4;EP300;RNU6-375P;RP1-85F18.6;RP1-85F18.5;LRRC37A14P;L3MBTL2;RP4-756G23.5;CHADL;RANGAP1;ZC3H7B;TEF;RNU6-495P;TOB2;PHF5A;ACO2;POLR3H;CSDC2;PMM1;DESI1;XRCC6;NHP2L1;RNU6-476P;C22orf46;Z83840.1;MEI1;Y_RNA;CCDC134;TNFRSF13C;CENPM;LINC00634;WBP2NL;NAGA;OLA1P1;CYP2D6;RP4-669P10.19
94	11:13281327:A:T	rs4757136	-0.0187	0.0022	11	8.20E-18	13230633	13369230	1	rs4757136	ARNTL
75	8:10209623:C:T	rs7818437	-0.0212	0.0025	8	7.50E-17	8524474	11467557	4	rs140242735;rs7818437;rs192083738;rs111613945	ENPP7P1;FAM85B;FAM86B3P;ALG1L13P;MFHAS1;RP11-62H7.2;ERI1;RP11-10A14.3;RP11-10A14.5;LINC00599;RP11-1E4.1;MSRA;RP11-212F11.1;RP11-981G7.1;RP11-981G7.2;RP11-981G7.3;PRSS51;RP11-981G7.6;PRSS55;SOX7;SOX7;PINX1;RP11-177H2.2;XKR6;AF131215.6;AF131215.9;AF131215.2;SLC35G5;TDH;AF131216.5;C8orf12;FAM167A;CTSB;OR7E161P;DEFB134;RP11-481A20.4;RP11-481A20.10;USP17L7;DEFB109P3;ALG1L11P;FAM85A;FAM66A;RP11-351I21.…
126	14:75151047:A:G	rs9671386	0.0203	0.0025	14	1.04E-16	75119057	75407372	1	rs9671386	PSEN1;ABCD4;VRTN;NPC2;ISCA2;AREL1;AC007956.1;SNORA7;FCF1;YLPM1;DLST;RPS6KL1;PGF;EIF2B2;RP11-950C14.3;MLH3;ACYP1;ZC2HC1C;NEK9;RP11-950C14.7;TMED10;RP11-293M10.4;RP11-293M10.5
31	3:35683935:G:T	rs1542212	-0.018	0.0022	3	3.97E-16	34972502	35777848	2	rs116509340;rs1542212	ARPP21
145	17:79084574:C:T	rs56084168	-0.0251	0.0031	17	4.24E-16	79045766	79098152	1	rs56084168	AC127496.1;BAIAP2-AS1;BAIAP2;AATK;MIR657;AATK-AS1;ENTHD2;C17orf89;RP11-1055B8.6;RP11-1055B8.7;MIR4740;AC139149.1;RP13-766D20.1;RP13-766D20.2;ARL16;HGS;RP13-1032I1.7;MRPL12;SLC25A10;SLC25A10
25	2:148555489:A:G	rs2042555	0.0176	0.0022	2	8.50E-16	148380789	148955901	2	rs2042555;rs62169549	RNA5SP106;ACVR2A;RNU6-1275P;ORC4;MBD5
71	7:126382962:C:T	rs34351088	-0.0174	0.0022	7	2.13E-15	125840866	126516991	3	rs337324;rs34351088;rs76335349	AC000370.2;GRM8;AC000374.1;AC000367.1
134	16:7664102:A:G	rs4787048	0.0181	0.0023	16	5.67E-15	7654082	7674376	1	rs4787048	RBFOX1;RP11-26O3.1
99	11:47346723:C:T	rs11039182	-0.0187	0.0024	11	8.26E-15	46130886	48966394	3	rs12283653;rs7940441;rs11039182	CRY2;PHF21A;AC024475.1;RP11-702F3.1;RP11-702F3.3;CTD-2589M5.5;CREB3L1;DGKZ;MIR4688;MDK;CHRM4;ARHGAP1;ZNF408;F2;CKAP5;SNORD67;SNORD67;LRP4-AS1;LRP4;C11orf49;CTD-2384B9.1;RP11-390K5.3;ARFGAP2;PACSIN3;RP11-390K5.1;RN7SL772P;DDB2;RP11-17G12.2;ACP2;NR1H3;MADD;RP11-17G12.3;MYBPC3;SPI1;RP11-750H9.5;AC090559.2;MIR4487;SLC39A13;PSMC3;RAPSN;CELF1;AC090559.1;RN7SL652P;NDUFS3;PTPMT1;KBTBD4;KBTBD4;FAM180B;C1Q…
19	2:58179019:C:T	rs2717043	0.0176	0.0023	2	8.77E-15	57942987	59000612	4	rs2717043;rs112016302;rs13008306;rs115962846	CTD-2026C7.1;VRK2;FANCL;RP11-334G22.1;AC007250.4;LINC01122;BCL11A
37	3:136097576:C:T	rs655836	0.0167	0.0022	3	1.47E-14	135749156	136712852	1	rs655836	PPP2R3A;RP11-305O4.3;MSL2;TDGF1P6;PCCB;STAG1;RP11-102M11.2;SLC35G2;RP11-731C17.2;RP11-85F14.5;NCK1;IL20RB
152	18:53101904:C:T	rs12969553	-0.0172	0.0022	18	2.06E-14	52520149	53413423	4	rs9807112;rs56403421;rs12969553;rs611439	STARD6;C18orf54;CTD-2171N6.1;TCF4;RP11-619L19.1;TXNL1;WDR7
112	12:109883117:C:T	rs3742021	-0.0179	0.0023	12	2.31E-14	109778532	110042348	1	rs3742021	SSH1;DAO;MYO1H;RP11-256L11.1;RP11-256L11.3;KCTD10;UBE3B;MMAB;MVK;FAM222A;GLTP;RP1-7G5.6;TCHP
5	1:37198130:A:G	rs11263943	0.0164	0.0022	1	5.15E-14	37136517	37261085	1	rs11263943	GRIK3;MEAF6;SNIP1;RP3-423B22.5;DNALI1;GNL2
80	8:143316970:A:G	rs13262595	0.0162	0.0022	8	7.02E-14	143309504	143534403	2	rs13262595;rs117713019	TSNARE1;THEM6
83	9:23291526:C:T	rs10811883	-0.0168	0.0023	9	8.05E-14	23291526	23340616	1	rs10811883	RP11-399D6.2
30	3:16866253:A:G	rs9867227	0.0179	0.0024	3	8.93E-14	16716802	17151126	2	rs77023402;rs9867227	AC090945.1;PLCL2
137	16:31091209:C:T	rs3751855	0.0162	0.0022	16	1.34E-13	30881299	31154358	1	rs3751855	MAZ;AC009133.15;FAM57B;ALDOA;ZNF688;AC002310.7;PRR14;FBRS;PHKG2;C16orf93;RNF40;ZNF629;BCL7C;MIR4519;MIR4519;AC106782.20;MIR762;CTF1;FBXL19-AS1;FBXL19;AC135048.13;ORAI3;SETD1A;HSD3B7;AC135048.1;STX1B;STX4;RP11-196G11.2;ZNF668;AC135050.5;ZNF646;PRSS53;RP11-196G11.1;VKORC1;AC135050.1;KAT8;RP11-196G11.4;PRSS8;PRSS36;FUS;RP11-452L6.5;ARMC5
141	17:2574821:A:G	rs12938775	-0.0161	0.0022	17	1.54E-13	2468731	2629973	2	rs1266470;rs12938775	PAFAH1B1;RN7SL608P;RP11-74E22.5;RP11-74E22.6;CLUH;RP11-74E22.3
102	11:57448032:C:G	rs10896636	-0.0168	0.0023	11	1.88E-13	57369008	57681828	1	rs10896636	SLC43A1;TIMM10;SERPING1;CLP1;ZDHHC5;MED19;TMX2;TMX2-CTNND1;RP11-691N7.6;CTNND1;OR5AZ1P;LPXN;ZFP91;ZFP91-CNTF;CNTF
151	18:50753741:A:G	rs7231178	0.0158	0.0022	18	2.28E-13	50555225	51061399	1	rs7231178	RP11-671P2.1
130	15:78025420:G:T	rs4076998	0.0157	0.0021	15	2.88E-13	77995949	78152626	2	rs4076998;rs6416511	LINGO1;RP11-114H24.2
82	9:11497863:A:G	rs56044714	-0.0195	0.0027	9	3.57E-13	11113891	11884423	1	rs56044714	RP11-23D5.1
157	20:44702120:C:T	rs2425752	0.0177	0.0024	20	4.78E-13	44680853	44777866	1	rs2425752	ZSWIM1;NEURL2;CTSA;PCIF1;RP11-465L10.10;SLC12A5;NCOA5;RPL13P2;CD40;SLC35C2;TP53RK;RP1-28H20.3;ZMYND8;RP4-569M23.4;RP4-569M23.2
88	9:120496387:C:T	rs7025144	0.0184	0.0026	9	5.20E-13	120444525	120534073	1	rs7025144	RP11-500B12.1
59	6:98521600:A:G	rs2503775	0.0228	0.0032	6	7.85E-13	98310091	98792109	1	rs2503775	RP11-436D23.1;MIR2113
62	7:2078981:C:T	rs56226325	-0.0213	0.003	7	1.14E-12	1860980	2110850	1	rs56226325	MAD1L1;AC110781.3;FTSJ2
95	11:16333421:C:T	rs297364	0.0159	0.0023	11	2.35E-12	16276376	16382882	1	rs297364	SOX6
35	3:107201428:A:C	rs836927	0.0166	0.0024	3	2.54E-12	107079716	107379837	3	rs75701938;rs836927;rs1697692	LINC00882;LINC00883;RP11-446H18.5;CCDC54;RP11-115H18.1
26	2:157132879:A:G	rs59491086	0.019	0.0027	2	2.57E-12	157007123	157150188	1	rs59491086	-
117	13:59116160:C:T	rs4444227	-0.0183	0.0026	13	2.69E-12	58878330	59300081	1	rs4444227	-
57	6:29566082:C:T	rs28986304	-0.0229	0.0033	6	3.05E-12	26408551	29602717	4	rs55658856;rs200965;rs209203;rs28986304	HIST1H2BE;HIST1H4D;HIST1H1PS1;HIST1H3D;HIST1H2AD;HIST1H2BF;HIST1H4E;HIST1H2BG;HIST1H2AE;HIST1H3E;HIST1H2APS3;HIST1H1D;HIST1H4F;HIST1H3F;HIST1H2BH;HIST1H4H;BTN2A3P;BTN3A3;BTN2A1;LINC00240;HIST1H2BJ;HIST1H2AG;HIST1H2BK;HIST1H4I;HIST1H2AH;MIR3143;PRSS16;ZNF204P;ZNF391;RP1-153G14.4;MCFD2P1;ZNF184;RP1-97D16.1;HIST1H4PS1;HIST1H2BL;HIST1H2AI;HIST1H3H;HIST1H2AJ;HIST1H2BM;HIST1H2BN;HIST1H2BPS2;HIST1H2AL;H…
74	8:4937757:C:G	rs2407746	-0.0176	0.0025	8	3.92E-12	4926145	4958358	1	rs2407746	-
97	11:31813529:C:G	rs3026389	0.0186	0.0027	11	4.53E-12	31807524	31856654	1	rs3026389	PAX6;RCN1
86	9:96266983:A:G	rs79419498	-0.0247	0.0036	9	5.26E-12	96161300	96477225	2	rs7869969;rs79419498	RP11-274J16.5;C9orf89;Y_RNA;RP11-165J3.5;RP11-165J3.6;FAM120AOS;FAM120A;AL353629.1;HIATL1
51	5:107776094:A:T	rs55672116	-0.0186	0.0027	5	9.20E-12	107346393	107898958	1	rs55672116	FBXL17;FER
60	6:100968737:C:T	rs240783	-0.0146	0.0022	6	1.94E-11	100813469	101273149	2	rs34979551;rs240783	PRDM13;SIM1;ASCC3;RP1-121G13.3;RP3-467N11.1
118	13:68080614:A:G	rs1892350	-0.0143	0.0021	13	3.27E-11	68004708	68141385	1	rs1892350	-
114	12:118796085:A:C	rs6490177	0.0184	0.0028	12	3.48E-11	118585698	118888131	1	rs6490177	WSB2;VSIG10;PEBP1;TAOK3;AC026366.1;RP11-131L12.2;SUDS3
136	16:13786757:G:T	rs34020413	-0.0151	0.0023	16	4.03E-11	13763820	13805809	1	rs34020413	-
84	9:23737627:A:G	rs3793577	-0.0153	0.0023	9	4.43E-11	23720380	23849297	2	rs3793577;rs12236195	ELAVL2
108	11:133808038:C:G	rs73034263	0.0182	0.0028	11	5.65E-11	133795017	133853008	1	rs73034263	IGSF9B;AP000911.1;RP11-713P17.4;JAM3
11	1:174702910:C:T	rs459078	-0.0155	0.0024	1	5.93E-11	173831882	174995659	1	rs459078	SLC9C2;DARS2;SERPINC1;RC3H1;RP11-160H22.5;RABGAP1L;AL022400.1;RP4-809F4.1;RP1-102G20.5;CACYBP
49	5:87978252:C:T	rs16903285	-0.0206	0.0031	5	6.34E-11	87514778	87988934	3	rs2067919;rs1644040;rs16903285	CCNH;TMEM161B;TMEM161B-AS1;RPS3AP22;SNORA70;CTC-498M16.3;CTC-498M16.2;CTC-498M16.4;LINC00461;CTC-467M3.1;CTC-467M3.3;CTC-467M3.2;MEF2C-AS1;CETN3;AC093510.1;MBLAC2
53	5:164437147:A:G	rs4868748	-0.0156	0.0024	5	8.31E-11	164325241	164464239	1	rs4868748	CTC-340A15.2;RNU6-209P
85	9:28583697:A:C	rs10283578	-0.0147	0.0023	9	1.04E-10	28572620	28732266	1	rs10283578	LINGO2;RP11-32I2.1
149	18:39319278:A:T	rs11875397	-0.0177	0.0028	18	1.64E-10	39289536	39322811	1	rs11875397	-
111	12:74323283:A:G	rs7953550	0.0144	0.0023	12	2.45E-10	74127563	74550782	1	rs7953550	RP11-295G12.1;U8
41	4:90750025:C:T	rs6828271	0.0139	0.0022	4	2.63E-10	90682571	90819961	1	rs6828271	SNCA;RP11-67M1.1
128	15:47503008:C:T	rs12898300	0.0141	0.0022	15	2.68E-10	47488977	47579004	1	rs12898300	RN7SKP139;RP11-408J6.1
147	18:31413679:C:T	rs10460051	0.0146	0.0023	18	2.68E-10	31216299	31627362	2	rs10460051;rs1941355	RP11-258B16.1;ASXL3;NOL4
29	2:226360417:A:G	rs6737187	-0.015	0.0024	2	2.96E-10	226336692	226360417	1	rs6737187	-
24	2:144215811:C:T	rs13411140	-0.014	0.0022	2	3.31E-10	144145478	144272229	1	rs13411140	ARHGAP15;AC096558.1;RP11-570L15.2
21	2:63837680:C:T	rs72806056	0.0167	0.0027	2	3.33E-10	63325900	64374188	1	rs72806056	WDPCP;AC096664.1;AC096664.3;UGP2;VPS54;PELI1;AC074289.1;AC008074.3;LGALSL;SERTAD2;AC007365.3;CEP68
32	3:50369546:A:C	rs2073498	0.0214	0.0034	3	3.76E-10	50184538	50412945	1	rs2073498	RHOA;TCTA;AMT;AMIGO3;GMPPB;TRAIP;MON1A;RBM6;RBM5;RP11-493K19.3;SEMA3F;SLC38A3;GNAI2;U73169.1;U73166.2;SEMA3B-AS1;SEMA3B;IFRD2;HYAL3;NAT6;HYAL1;HYAL2;TUSC2;RASSF1;ZMYND10-AS1;ZMYND10;NPRL2;CYB561D2;XXcos-LUCA11.5;TMEM115;CACNA2D2;XXcos-LUCA11.4;CISH;MAPKAPK3;MANF;RBM15B;RP11-155D18.14;RP11-155D18.12;ABHD14B;ACY1;ABHD14A-ACY1;RPL29;ALAS1
8	1:75809970:A:G	rs17096778	0.0334	0.0053	1	4.10E-10	74763965	75993228	1	rs17096778	-
33	3:52546820:C:T	rs2015971	-0.0135	0.0022	3	5.14E-10	52536514	53099661	1	rs2015971	POC1A;GLYCTK;SEMA3G;STAB1;NT5DC2;SMIM4;PBRM1;RNU6-856P;RNU6ATAC16P;GNL3;SNORD19B;SNORD19;SNORD19B;SNORD19;SNORD69;GLT8D1;SPCS1;NEK4;RP5-966M1.5;RP5-966M1.4;ITIH1;ITIH3;ITIH4;RP5-966M1.6;ITIH4-AS1;MUSTN1;TMEM110-MUSTN1;TMEM110;SFMBT1;SERBP1P3;RFT1
63	7:12263546:C:T	rs10950393	-0.0137	0.0022	7	5.32E-10	12233848	12285140	1	rs10950393	TMEM106B
76	8:14151407:A:G	rs28639817	-0.0199	0.0032	8	5.62E-10	14113717	14162633	1	rs28639817	-
103	11:88705235:C:T	rs537635	0.0143	0.0023	11	6.87E-10	88620462	88861890	1	rs537635	-
81	9:4145560:A:T	rs13284170	0.0148	0.0024	9	7.02E-10	4119549	4148596	1	rs13284170	GLIS3
123	14:57295404:A:C	rs11627348	0.0186	0.003	14	7.23E-10	57280046	57298333	1	rs11627348	OTX2;OTX2-AS1;RP11-1085N6.5
124	14:69704553:G:T	rs8007859	0.0136	0.0022	14	7.24E-10	69455614	69765644	1	rs8007859	DCAF5;GALNT16;ERH;SLC39A9
12	1:197702401:C:T	rs2488401	-0.0163	0.0027	1	9.38E-10	197342380	197827444	1	rs2488401	DENND1B
153	18:57851097:C:T	rs17782313	0.0154	0.0025	18	9.40E-10	57732418	57912226	1	rs17782313	RP11-795H16.3;RNU4-17P;RP11-795H16.2
28	2:215449018:G:T	rs988867	0.0189	0.0031	2	1.13E-09	215439184	215515697	1	rs988867	AC107218.3;VWC2L
113	12:117669914:A:G	rs3741475	0.0171	0.0028	12	1.39E-09	117659623	117700293	1	rs3741475	NOS1;TCEB1P32
116	13:55924014:A:G	rs8002963	0.0148	0.0024	13	1.44E-09	55679499	56250005	1	rs8002963	-
129	15:48014565:C:G	rs12898855	-0.0135	0.0022	15	1.50E-09	47995732	48083383	1	rs12898855	CTD-2270N23.1
115	12:125081259:C:G	rs12426113	-0.0187	0.0031	12	1.59E-09	125055974	125088564	1	rs12426113	-
119	13:69576975:A:G	rs2210903	0.0136	0.0023	13	1.64E-09	69344134	69582685	2	rs9572015;rs2210903	-
90	10:104636276:C:T	rs77335224	-0.0229	0.0038	10	1.64E-09	104570152	105059896	1	rs77335224	RP11-18I14.10;TMEM180;ACTR1A;SUFU;ARL3;SFXN2;WBP1L;CYP17A1-AS1;C10orf32;C10orf32-ASMT;RNU6-372P;AS3MT;RP11-753C18.8;RP11-724N1.1;CNNM2;NT5C2;INA;PCGF6;CALHM2;RP11-225H22.7;RP11-225H22.4
110	12:49762579:C:G	rs74784091	-0.024	0.004	12	1.78E-09	49762220	50160662	1	rs74784091	KMT2D;DHH;RP11-386G11.8;RP11-977B10.2;RP11-161H23.9;TROAP;DNAJC22;SPATS2;RP11-161H23.10;RP11-161H23.8;KCNH3;MCRS1;FMNL3;TMBIM6;NCKAP5L;BCDIN3D-AS1;ASIC1;COX14;RP4-605O3.4
54	5:166179133:A:T	rs80116564	0.0189	0.0031	5	1.81E-09	166040547	166276550	2	rs6872394;rs80116564	-
135	16:12989597:A:G	rs4328428	0.0132	0.0022	16	1.85E-09	12976164	13000814	1	rs4328428	SHISA9
70	7:117503982:G:T	rs10259910	-0.014	0.0023	7	1.88E-09	117494829	117636111	1	rs10259910	CTTNBP2
138	16:52285658:C:T	rs67753568	0.0168	0.0028	16	1.93E-09	52232367	52631492	2	rs67753568;rs3112581	RP11-142G1.1;AC007333.1;RP11-142G1.2;TOX3;CASC16
17	2:22495845:C:T	rs57974740	-0.0132	0.0022	2	2.03E-09	22431110	22597127	1	rs57974740	AC068490.2;AC099799.1
27	2:185455629:A:G	rs1019706	0.0145	0.0024	2	2.08E-09	185406883	185519428	1	rs1019706	ZNF804A
39	3:158263884:G:T	rs1714510	-0.0247	0.0041	3	2.16E-09	157826629	158322422	1	rs1714510	SHOX2;RSRC1;RP11-113A11.1;RP11-379F4.4
58	6:33359820:A:C	rs172435	-0.0197	0.0033	6	2.31E-09	33251451	33451745	1	rs172435	RXRB;RNY4P10;SLC39A7;B3GALT4;WDR46;PFDN6;RGL2;TAPBP;ZBTB22;DAXX;KIFC1;PHF1;CUTA;SYNGAP1;ZBTB9;BAK1;UQCC2;NUDT3
72	7:137045777:A:T	rs161345	-0.0131	0.0022	7	2.66E-09	137039328	137081525	1	rs161345	AC078842.3;DGKI
132	15:98297114:C:T	rs35678823	-0.0131	0.0022	15	2.89E-09	98259616	98310334	1	rs35678823	LINC00923
122	14:41694018:A:T	rs1778377	-0.0151	0.0026	14	3.22E-09	41616137	41893906	1	rs1778377	RP11-629F19.1;AL390335.1
2	1:7790548:C:T	rs12137398	0.0175	0.003	1	3.36E-09	7739766	7801288	1	rs12137398	DNAJC11;CAMTA1;RP11-338N10.1;VAMP3;PER3
89	9:126973873:A:G	rs72759273	0.0163	0.0028	9	3.47E-09	126971353	127002414	1	rs72759273	LHX2;RP11-85O21.2;RP11-85O21.4;NEK6;PSMB7
55	6:11980752:C:T	rs2031595	-0.015	0.0025	6	3.72E-09	11969262	11994016	1	rs2031595	RP11-456H18.1
79	8:116635942:C:T	rs2721939	0.0129	0.0022	8	3.85E-09	116563879	116645056	1	rs2721939	TRPS1
109	12:24077866:C:T	rs4581549	-0.0195	0.0033	12	4.41E-09	23768883	24077866	2	rs9971907;rs4581549	-
105	11:115101567:C:T	rs10790068	-0.0162	0.0028	11	4.43E-09	115032622	115120718	1	rs10790068	CADM1
46	5:46083229:A:G	rs8188009	0.0129	0.0022	5	4.73E-09	45441027	46403741	1	rs8188009	-
16	2:10178236:A:G	rs4396680	0.0156	0.0027	2	4.75E-09	10178236	10201514	1	rs4396680	TAF1B;GRHL1;RP11-254F7.2;KLF11
64	7:21531161:A:G	rs28541530	-0.0138	0.0023	7	4.75E-09	21477639	21552995	1	rs28541530	SP4;DNAH11
15	1:225781230:A:G	rs17502858	0.0289	0.0049	1	4.76E-09	225644036	225842491	1	rs17502858	ENAH;SRP9;SDE2;RP11-396C23.4
93	10:119301703:G:T	rs860626	0.015	0.0026	10	4.95E-09	119288351	119324158	1	rs860626	EMX2OS;EMX2;CTA-109P11.1;RP11-245J24.1
100	11:51503005:C:T	rs4391797	0.0136	0.0023	11	5.33E-09	50505961	51593061	1	rs4391797	RP11-707M1.1;TRIM51FP;RP11-163O19.1;TRIM51DP;RP11-347H15.1
131	15:86940622:C:T	rs4362360	0.0125	0.0021	15	5.45E-09	86871047	87011615	1	rs4362360	AGBL1
68	7:97718650:A:T	rs35763039	-0.0139	0.0024	7	5.50E-09	97668127	97840315	1	rs35763039	LMTK2;BHLHA15;BRI3;RP11-307C18.1
78	8:65568214:C:T	rs76288073	-0.0174	0.003	8	5.88E-09	65549342	65725960	1	rs76288073	CYP7B1
45	4:176851045:A:T	rs17611770	-0.0155	0.0027	4	5.95E-09	176840816	176904037	1	rs17611770	-
142	17:38214275:A:C	rs35982947	0.0141	0.0024	17	6.03E-09	38126911	38219005	1	rs35982947	GSDMA;PSMD3;RP11-387H17.6;CSF3;MED24;SNORD124;THRA;NR1D1;MSL1;RAPGEFL1;CDC6;RARA;TOP2A;LEPREL4;FKBP10;CNP
6	1:44745624:C:T	rs459358	0.0137	0.0024	1	6.80E-09	44589615	44845627	1	rs459358	ERI3;ERI3-IT1;AL390776.1;TMEM53;C1orf228;RP5-882O7.1
56	6:26122502:A:G	rs198825	-0.0124	0.0021	6	6.85E-09	26091336	26139933	1	rs198825	U91328.19;HIST1H1PS2;HIST1H1A;HIST1H3A;HIST1H4A;HIST1H4B
42	4:105010685:A:G	rs11097848	0.0154	0.0027	4	7.11E-09	104933753	105053702	1	rs11097848	-
4	1:34340995:C:T	rs911211	-0.013	0.0022	1	7.28E-09	34316740	34349815	1	rs911211	CSMD2;HMGB4;RP5-1007G16.1
92	10:107655974:A:G	rs1845794	0.0197	0.0034	10	8.12E-09	107599125	107711647	1	rs1845794	-
91	10:106786643:A:C	rs2791459	-0.0126	0.0022	10	8.47E-09	106641784	106830537	1	rs2791459	SORCS3
73	8:3305031:A:T	rs10282982	-0.0189	0.0033	8	8.70E-09	3230700	3315297	1	rs10282982	-
154	19:735017:C:T	rs76091919	-0.031	0.0054	19	9.40E-09	723205	737608	1	rs76091919	-
150	18:50138130:C:T	rs719953	-0.013	0.0023	18	9.87E-09	49943744	50148717	1	rs719953	-
38	3:157493952:C:T	rs4585149	-0.0171	0.003	3	1.00E-08	157492458	157493952	1	rs4585149	-
101	11:54828979:C:T	rs9704838	0.0138	0.0024	11	1.01E-08	54695473	55828236	1	rs9704838	-
40	4:21855941:A:G	rs4697241	-0.0127	0.0022	4	1.23E-08	21739715	21878792	1	rs4697241	KCNIP4
44	4:139053569:A:G	rs4530683	-0.0132	0.0023	4	1.25E-08	138948913	139101201	1	rs4530683	LINC00616;SLC7A11-AS1;SLC7A11
18	2:50065880:C:T	rs72831198	0.0166	0.0029	2	1.41E-08	50024949	50065880	1	rs72831198	-
22	2:86819128:C:T	rs7585722	-0.0168	0.003	2	1.51E-08	86571667	86858047	1	rs7585722	TMEM150A;USP39;C2orf68;ST3GAL5;AC105053.4;IMMT;RP11-301O19.1;MRPL35;REEP1;SNORA19;KDM3A;CHMP3;RNF103-CHMP3;AC015971.2;RNF103;CD8A;PLGLB1;KRCC1
139	16:71349498:C:T	rs1424144	-0.014	0.0025	16	1.53E-08	71278016	71391568	1	rs1424144	CMTR2;AC106736.1
67	7:86257016:A:G	rs274640	-0.0129	0.0023	7	1.86E-08	86203597	86328610	1	rs274640	GRM3
34	3:65450720:C:T	rs7652571	-0.0125	0.0022	3	1.92E-08	65440410	65516835	1	rs7652571	MAGI1
65	7:38956977:A:G	rs6946490	0.0128	0.0023	7	2.00E-08	38824932	38965365	1	rs6946490	VPS41
69	7:114015707:A:C	rs12705960	-0.012	0.0021	7	2.05E-08	113981217	114161816	1	rs12705960	FOXP2;AC073626.2
107	11:131473175:C:G	rs10791154	-0.012	0.0021	11	2.20E-08	131457340	131479268	1	rs10791154	-
48	5:61657957:A:G	rs247270	0.0122	0.0022	5	2.22E-08	61491435	61933069	1	rs247270	KIF2A;DIMT1;IPO11
66	7:52736727:C:T	rs11238221	0.0123	0.0022	7	2.31E-08	52697584	52746229	1	rs11238221	-
7	1:49339602:C:T	rs12747763	0.0198	0.0035	1	2.36E-08	49339602	49491377	1	rs12747763	AGBL4
50	5:93098071:C:T	rs113647342	0.0247	0.0044	5	2.59E-08	93048832	93495631	1	rs113647342	FAM172A;POU5F2;RP11-185E12.2;KIAA0825
23	2:124288380:C:T	rs6726405	0.0125	0.0022	2	2.60E-08	124151818	124288518	1	rs6726405	AC073409.1
77	8:24821647:G:T	rs12545967	-0.0149	0.0027	8	2.73E-08	24802235	24834405	1	rs12545967	-
43	4:118936191:C:T	rs57360718	-0.0243	0.0044	4	2.77E-08	118817352	119006102	1	rs57360718	PRSS12
140	16:87446053:A:G	rs2042395	-0.0142	0.0026	16	2.80E-08	87430239	87518815	1	rs2042395	MAP1LC3B;ZCCHC14;KLHDC4
10	1:116552570:C:T	rs1775703	-0.0129	0.0023	1	2.89E-08	116405955	116565028	1	rs1775703	NHLH2;RP11-12L8.2;RP11-12L8.1
1	1:2379550:C:G	rs12406076	0.0151	0.0027	1	2.99E-08	2379501	2379550	1	rs12406076	PLCH2
96	11:29783941:C:T	rs10835565	0.0127	0.0023	11	3.04E-08	29682698	29809689	1	rs10835565	RP11-215H22.1
3	1:21190169:G:T	rs6697488	-0.0123	0.0022	1	3.10E-08	21063823	21536910	1	rs6697488	KIF17;SH2D5;RP5-930J4.2;HP1BP3;EIF4G3;RPS15AP6;RP11-487E1.2
47	5:49542732:C:T	rs72768421	-0.0122	0.0022	5	3.11E-08	49441601	49884022	1	rs72768421	-
14	1:217344002:G:T	rs12407512	0.0162	0.0029	1	3.12E-08	217283528	217349941	1	rs12407512	ESRRG
106	11:126709400:G:T	rs12794371	0.0126	0.0023	11	3.35E-08	126670224	126992721	2	rs12794371;rs11605020	KIRREL3
156	19:32866424:A:G	rs4805758	-0.0165	0.003	19	3.47E-08	32830261	32994338	1	rs4805758	ZNF507;AC007773.1;AC007773.2;DPY19L3;AC005621.1;ANKRD27;RGS9BP;AC008738.2;LRP3;CTD-2540B15.10
146	18:25641109:C:G	rs72639459	0.0159	0.0029	18	3.64E-08	25550983	25672377	1	rs72639459	CDH2
61	6:126792095:A:G	rs11759026	0.0152	0.0028	6	3.91E-08	126792095	127068983	1	rs11759026	-
13	1:201887721:C:T	rs17432675	0.0134	0.0024	1	4.00E-08	201790239	201887721	1	rs17432675	IPO9-AS1;IPO9;LMOD1
98	11:45262126:C:T	rs8929	0.0118	0.0021	11	4.13E-08	45259944	45272453	1	rs8929	SYT13;RP11-430H10.1
9	1:112628860:C:T	rs269101	-0.0121	0.0022	1	4.15E-08	112628860	112641199	1	rs269101	-
120	14:30268871:C:T	rs36006259	-0.0177	0.0032	14	4.28E-08	30122668	30268871	1	rs36006259	-
127	15:46326327:C:G	rs12441402	0.0127	0.0023	15	4.33E-08	46307096	46499763	1	rs12441402	-
125	14:72284548:A:G	rs112850127	0.0305	0.0056	14	4.40E-08	72284548	72284548	1	rs112850127	-
133	16:5788583:C:T	rs11645832	0.0135	0.0025	16	4.61E-08	5786191	5836667	1	rs11645832	RP11-420N3.2;AC012175.1
155	19:31213030:G:T	rs1861777	-0.0125	0.0023	19	4.62E-08	31182327	31225323	1	rs1861777	ZNF536
36	3:116959274:A:G	rs59382200	0.013	0.0024	3	4.71E-08	116954150	117009130	1	rs59382200	-
144	17:64507099:A:C	rs228876	0.0126	0.0023	17	4.72E-08	64438011	64533057	1	rs228876	PRKCA
52	5:120013798:A:G	rs62377807	0.0172	0.0031	5	4.80E-08	119925852	120090115	1	rs62377807	PRR16;RP11-565F4.1
121	14:36941156:C:T	rs72677912	0.0287	0.0053	14	4.84E-08	36912454	36941156	1	rs72677912	-
20	2:61406561:C:G	rs935860	0.0117	0.0021	2	4.89E-08	61350137	61711815	1	rs935860	KIAA1841;AC016747.3;C2orf74;RP11-493E12.1;AHSA2;USP34;RP11-493E12.2;RP11-355B11.2;XPO1;FAM161A;CCT4;COMMD1
Extraversion
11	12:108618630:C:T	rs3764002	-0.0299	0.0045	12	3.45E-11	108594043	108629780	1	rs3764002	WSCD2
10	11:13279018:A:ATG	rs72287629	0.0369	0.006	11	5.64E-10	13230633	13331808	1	rs72287629	ARNTL
8	5:93347836:A:G	rs34322452	0.0295	0.0048	5	7.85E-10	92977139	93427260	1	rs34322452	FAM172A
6	3:81815218:C:T	rs9863009	-0.025	0.0041	3	1.06E-09	81581064	82222305	1	rs9863009	GBE1;SETP6;RP11-142L1.3;RP11-142L1.1;RP11-359D24.1;RP11-260O18.1
9	6:156004663:A:G	rs956096	-0.0315	0.0053	6	2.32E-09	155907483	156009420	1	rs956096	RNU7-152P
12	17:43778680:A:T	rs17688916	-0.0441	0.0074	17	2.41E-09	43463493	44773783	1	rs17688916	CCDC43;EFTUD2;CCDC103;FAM187A;NMT1;AC002117.1;HEXIM2;CTD-2020K17.1;FMNL1;CTD-2020K17.3;CTD-2020K17.4;MAP3K14-AS1;MAP3K14;ARHGAP27;CTB-39G8.3;AC091132.2;PLEKHM1;AC091132.1;RN7SL730P;LRRC37A4P;RP11-798G7.8;RP11-798G7.6;DND1P1;RP11-707O23.5;RPS26P8;CRHR1-IT1;CRHR1;RP11-105N13.4;RP11-293E1.2;RP11-293E1.1;MAPT-AS1;SPPL2C;MAPT;STH;KANSL1;RP11-669E14.6;RNU7-101P;KANSL1-AS1;Y_RNA;RP11-259G18.2;RP11-259G1…
2	1:53751610:C:T	rs4623641	-0.0253	0.0043	1	3.23E-09	53707953	53752134	1	rs4623641	C1orf123;MAGOH;RP5-1024G6.5;RP5-1024G6.8;LRP8;RP4-784A16.1
4	2:122884720:A:G	rs13029963	-0.034	0.0058	2	3.48E-09	122612702	122923355	1	rs13029963	-
13	17:79452756:A:AT	rs35918640	-0.035	0.0061	17	7.93E-09	79429358	79452756	1	rs35918640	FSCN2;TSPAN10
14	19:31830712:A:G	rs10411062	-0.0533	0.0093	19	9.22E-09	31830613	31876692	1	rs10411062	TSHZ3;AC007796.1
3	2:58272502:C:T	rs961522	0.0235	0.0041	2	9.95E-09	57947440	58478157	1	rs961522	CTD-2026C7.1;VRK2;FANCL;LINC01122;BCL11A
7	4:85363489:C:T	rs1444978	0.027	0.0047	4	1.02E-08	85326010	85408000	1	rs1444978	NKX6-1;CDS1
1	1:1265505:A:G	rs35946613	-0.0351	0.0062	1	1.22E-08	1193586	1346703	1	rs35946613	PLEKHN1;B3GALT6;ACAP3;PUSL1;CPSF3L;RP5-890O3.9;RP4-758J18.2;MRPL20;ANKRD65;RP4-758J18.7;VWA1;ATAD3C
5	2:185102795:A:AC	rs57923645	-0.0418	0.0076	2	3.94E-08	185005906	185199294	1	rs57923645	-
Agreeableness
1	7:114210814:C:T	rs17137124	0.0327	0.0052	7	3.99E-10	114012911	114401123	1	rs17137124	FOXP2;AC073626.2;MIR3666
2	8:10700266:G:T	rs7833945	0.0316	0.0054	8	4.05E-09	10516336	11450422	1	rs7833945	MSRA;RP11-981G7.1;RP11-981G7.2;PRSS51;RP11-981G7.6;PRSS55;SOX7;SOX7;CTD-2135J3.3;PINX1;SNORD112;RP11-177H2.2;XKR6;AF131215.9;AF131215.2;SLC35G5;TDH;AF131216.5;C8orf12;FAM167A;BLK;CTSB;OR7E161P;DEFB134;RP11-481A20.4;RP11-481A20.10;ALG1L11P;FAM85A;FAM66A;RP11-351I21.7;RP11-351I21.6;FAM90A25P;RP11-419I17.1
3	18:53195249:A:G	rs7240986	-0.0307	0.0055	18	1.92E-08	53195249	53463661	1	rs7240986	TCF4;RP11-397A16.1
Conscientiousness
2	8:81443461:A:G	rs78446248	-0.0858	0.0149	8	8.61E-09	81358464	81443461	1	rs78446248	-
1	7:114297180:A:G	rs936145	-0.0331	0.0058	7	1.51E-08	114291435	114391519	1	rs936145	FOXP2;MIR3666
Openness
7	11:66610645:C:G	rs7570	-0.0471	0.0064	11	2.54E-13	66066349	66673079	1	rs7570	SIPA1;CST6;RP11-755F10.1;RP11-867G23.3;RP11-867G23.4;CNIH2;YIF1A;TMEM151A;RIN1;RP11-867G23.12;BRMS1;B3GNT1;RP11-867G23.8;SLC29A2;RP11-867G23.10;NPAS4;CTD-3074O7.2;RBM14;RBM4;RBM14-RBM4;RBM4B;C11orf80;RP11-658F2.3;RCE1;PC;LRFN4;RHOD
3	6:135928772:G:T	rs117890891	-0.1451	0.0232	6	4.28E-10	135595614	136125632	1	rs117890891	AHI1
2	4:152945667:C:T	rs919013	-0.0334	0.0056	4	2.76E-09	152848320	152994530	1	rs919013	RPS3A;PET112;RP11-73G16.1
4	8:65463442:C:T	rs6996198	-0.046	0.0078	8	3.43E-09	65437964	65498165	1	rs6996198	RP11-21C4.5;RP11-21C4.1;BHLHE22;CYP7B1;ARMC1
1	2:29377923:A:T	rs6725323	0.0336	0.006	2	2.03E-08	29345180	29403624	1	rs6725323	CLIP4
6	9:35777442:G:GTT	rs61689447	-0.0331	0.0059	9	2.56E-08	35731560	35851048	1	rs61689447	TPM2;TLN1;CREB3;GBA2;RGP1;MSMP;RP11-112J3.15;RP11-112J3.16;NPR2;SPAG8;TMEM8B;FAM221B
5	8:141647291:A:C	rs11996715	0.0307	0.0056	8	3.91E-08	141604684	142015850	1	rs11996715	TRAPPC9;AGO2;PTK2;RP11-809O17.1;TSNARE1;RP13-467H17.1
