## Supplementary material for "A genome-wide investigation into the underlying genetic architecture of personality traits and overlap with psychopathology": Suppl. sheet 5 TWAS

### Sheet: Neuroticism_TWAS
Gene	CHR	Start	END	TWAS-Z	TWAS-P	Tissue
ACO2	22	41469124	41469125	6.52	7.03e-11	Brain_Cerebellum
ACYP1	14	75069278	75069279	-6.89872	5.25e-12	Brain_Frontal_Cortex_BA9
AHSA2	2	61404553	61414686	-5.522	3.35e-08	Blood
ANKK1	11	113258513	113271140	-5.712	1.12e-08	Blood Brain_Cerebellar_Hemisphere Brain_Frontal_Cortex_BA9
AREL1	14	74713114	74713115	-7.54846	4.4e-14	Brain_Cerebellar_Hemisphere Brain_Frontal_Cortex_BA9
ARHGAP27	17	45434420	45434421	12.7	5.41e-37	Brain_Caudate_basal_ganglia Brain_Frontal_Cortex_BA9 Brain_Nucleus_accumbens_basal_ganglia
ARL17A	17	46579681	46579682	11.9	8.68e-33	Brain_Amygdala Brain_Anterior_cingulate_cortex_BA24 Brain_Caudate_basal_ganglia Brain_Cerebellar_Hemisphere Brain_Cerebellum Brain_Frontal_Cortex_BA9 Brain_Hippocampus Brain_Hypothalamus Brain_Nucleus_accumbens_basal_ganglia Brain_Putamen_basal_ganglia
BHLHA15	7	98211426	98211427	-5.80518	6.43e-09	Brain_Anterior_cingulate_cortex_BA24 Brain_Caudate_basal_ganglia Brain_Frontal_Cortex_BA9 Brain_Hippocampus Brain_Hypothalamus Brain_Nucleus_accumbens_basal_ganglia Brain_Putamen_basal_ganglia
C1QTNF4	11	47594658	47594659	6.056	1.4e-09	Brain_Caudate_basal_ganglia Brain_Cerebellar_Hemisphere
CCDC189	16	30762709	30762710	5.41772	6.04e-08	Brain_Cerebellum
CD40	20	46118271	46118272	-6.188	6.09e-10	Brain_Cerebellar_Hemisphere Brain_Frontal_Cortex_BA9 Brain_Hippocampus
CHMP3	2	86563478	86563479	5.78881	7.09e-09	Brain_Caudate_basal_ganglia Brain_Nucleus_accumbens_basal_ganglia Brain_Putamen_basal_ganglia
CMTR2	16	71289714	71289715	-5.46609	4.6e-08	Brain_Hypothalamus
CNNM2	10	102918292	102918293	-5.3284	9.91e-08	Brain_Caudate_basal_ganglia
CRHR1	17	45784279	45784280	-12.6329	1.39e-36	Brain_Caudate_basal_ganglia Brain_Frontal_Cortex_BA9 Brain_Hippocampus Brain_Nucleus_accumbens_basal_ganglia Brain_Putamen_basal_ganglia Brain_Spinal_cord_cervical_c-1
CSDC2	22	41560762	41560763	5.88258	4.04e-09	Brain_Amygdala Brain_Caudate_basal_ganglia Brain_Frontal_Cortex_BA9 Brain_Putamen_basal_ganglia
CTNND1	11	57753242	57753243	-5.97474	2.3e-09	Brain_Nucleus_accumbens_basal_ganglia
DENND1B	1	197775695	197775696	5.796	6.79e-09	Brain_Cerebellum
DLST	14	74881890	74881891	-7.7691	7.9e-15	Brain_Cerebellum
DRD2	11	113475388	113475389	-6.82328	8.9e-12	Brain_Cerebellar_Hemisphere Brain_Cerebellum
ENSG00000179935	20	18794334	18794335	5.2395	1.61e-07	Brain_Cerebellar_Hemisphere
ENSG00000214425	17	45550334	45550335	-13.034	7.84e-39	Brain_Amygdala Brain_Anterior_cingulate_cortex_BA24 Brain_Caudate_basal_ganglia Brain_Cerebellar_Hemisphere Brain_Cerebellum Brain_Frontal_Cortex_BA9 Brain_Hippocampus Brain_Hypothalamus Brain_Nucleus_accumbens_basal_ganglia Brain_Putamen_basal_ganglia Brain_Spinal_cord_cervical_c-1 Brain_Substantia_nigra
ENSG00000227603	9	93437120	93437121	6.69	2.23e-11	Brain_Anterior_cingulate_cortex_BA24 Brain_Caudate_basal_ganglia Brain_Cerebellum Brain_Frontal_Cortex_BA9 Brain_Hypothalamus Brain_Putamen_basal_ganglia Brain_Spinal_cord_cervical_c-1
ENSG00000231993	22	41197455	41197456	5.521	3.37e-08	Brain_Caudate_basal_ganglia
ENSG00000232300	17	46562794	46562795	11.8078	3.56e-32	Brain_Cerebellar_Hemisphere Brain_Cerebellum
ENSG00000232630	9	125150652	125150653	-5.238	1.62e-07	Brain_Caudate_basal_ganglia
ENSG00000233073	7	86786146	86786147	5.333	9.66e-08	Brain_Cerebellar_Hemisphere
ENSG00000235266	10	102888187	102888188	5.65277	1.58e-08	Brain_Cerebellar_Hemisphere Brain_Cerebellum
ENSG00000236234	17	45452843	45452844	-12.6	1.69e-36	Brain_Cerebellar_Hemisphere Brain_Cerebellum
ENSG00000237385	9	93431298	93431299	6.4568	1.07e-10	Brain_Cerebellum
ENSG00000241218	3	107329196	107329197	5.17267	2.31e-07	Brain_Cerebellar_Hemisphere
ENSG00000250377	5	88693971	88693972	-6.2685	3.64e-10	Brain_Anterior_cingulate_cortex_BA24
ENSG00000255197	11	47409189	47409190	-6.48475	8.89e-11	Brain_Cerebellar_Hemisphere Brain_Cerebellum
ENSG00000255310	8	11109725	11109726	-5.5439	2.96e-08	Brain_Cerebellar_Hemisphere Brain_Cerebellum Brain_Nucleus_accumbens_basal_ganglia
ENSG00000255520	11	47130800	47130801	-5.91857	3.25e-09	Brain_Cerebellum
ENSG00000257464	12	49442651	49442652	-5.30308	1.14e-07	Brain_Anterior_cingulate_cortex_BA24
ENSG00000258646	14	75008480	75008481	-7.683	1.55e-14	Brain_Putamen_basal_ganglia
ENSG00000260000	6	100881470	100881471	5.7668	8.08e-09	Brain_Anterior_cingulate_cortex_BA24 Brain_Nucleus_accumbens_basal_ganglia
ENSG00000260075	17	46372854	46372855	-7.41689	1.2e-13	Brain_Amygdala
ENSG00000260911	16	31043149	31043150	-7.41	1.29e-13	Brain_Anterior_cingulate_cortex_BA24 Brain_Caudate_basal_ganglia Brain_Cerebellar_Hemisphere Brain_Cerebellum Brain_Hypothalamus Brain_Nucleus_accumbens_basal_ganglia Brain_Putamen_basal_ganglia Brain_Spinal_cord_cervical_c-1 Brain_Substantia_nigra
ENSG00000261451	8	10433671	10433672	5.2618	1.43e-07	Brain_Cerebellum
ENSG00000261575	17	46267036	46267037	12.784	2.01e-37	Brain_Amygdala Brain_Anterior_cingulate_cortex_BA24 Brain_Caudate_basal_ganglia Brain_Cerebellar_Hemisphere Brain_Cerebellum Brain_Frontal_Cortex_BA9 Brain_Hippocampus Brain_Hypothalamus Brain_Nucleus_accumbens_basal_ganglia Brain_Putamen_basal_ganglia Brain_Spinal_cord_cervical_c-1 Brain_Substantia_nigra
ENSG00000261758	3	136752629	136752630	-7.53	5.07e-14	Brain_Amygdala Brain_Caudate_basal_ganglia Brain_Frontal_Cortex_BA9 Brain_Hippocampus Brain_Hypothalamus Brain_Nucleus_accumbens_basal_ganglia Brain_Spinal_cord_cervical_c-1 Brain_Substantia_nigra
ENSG00000262500	17	46243605	46243606	12.8	2.01e-37	Brain_Amygdala Brain_Anterior_cingulate_cortex_BA24 Brain_Caudate_basal_ganglia Brain_Cerebellar_Hemisphere Brain_Cerebellum Brain_Frontal_Cortex_BA9 Brain_Hippocampus Brain_Hypothalamus Brain_Nucleus_accumbens_basal_ganglia Brain_Putamen_basal_ganglia Brain_Spinal_cord_cervical_c-1 Brain_Substantia_nigra
ENSG00000262539	17	46260605	46260606	12.7	4.58e-37	Brain_Amygdala Brain_Anterior_cingulate_cortex_BA24 Brain_Caudate_basal_ganglia Brain_Cerebellar_Hemisphere Brain_Cerebellum Brain_Frontal_Cortex_BA9 Brain_Hippocampus Brain_Hypothalamus Brain_Nucleus_accumbens_basal_ganglia Brain_Putamen_basal_ganglia Brain_Spinal_cord_cervical_c-1 Brain_Substantia_nigra
ENSG00000262766	16	31118077	31118078	-5.25222	1.5e-07	Brain_Cerebellum
ENSG00000263142	17	47017192	47017193	-11	6.08e-28	Brain_Cerebellum
ENSG00000263503	17	45602339	45602340	12.784	2.01e-37	Brain_Amygdala Brain_Anterior_cingulate_cortex_BA24 Brain_Caudate_basal_ganglia Brain_Cerebellar_Hemisphere Brain_Cerebellum Brain_Frontal_Cortex_BA9 Brain_Hippocampus Brain_Hypothalamus Brain_Nucleus_accumbens_basal_ganglia Brain_Putamen_basal_ganglia Brain_Spinal_cord_cervical_c-1 Brain_Substantia_nigra
ENSG00000264070	17	45585870	45585871	12.784	2.01e-37	Brain_Amygdala Brain_Anterior_cingulate_cortex_BA24 Brain_Caudate_basal_ganglia Brain_Cerebellar_Hemisphere Brain_Cerebellum Brain_Frontal_Cortex_BA9 Brain_Hippocampus Brain_Hypothalamus Brain_Nucleus_accumbens_basal_ganglia Brain_Putamen_basal_ganglia Brain_Spinal_cord_cervical_c-1 Brain_Substantia_nigra
ENSG00000264589	17	45895629	45895630	-12.784	2.01e-37	Brain_Caudate_basal_ganglia Brain_Cerebellar_Hemisphere Brain_Cerebellum Brain_Hippocampus Brain_Hypothalamus Brain_Nucleus_accumbens_basal_ganglia Brain_Putamen_basal_ganglia Brain_Spinal_cord_cervical_c-1 Brain_Substantia_nigra
ENSG00000266918	17	45531576	45531577	12.7	4.58e-37	Brain_Cerebellar_Hemisphere Brain_Cerebellum Brain_Frontal_Cortex_BA9
ENSG00000267198	17	45545803	45545804	-12.5	4.26e-36	Brain_Cerebellum
ENSG00000269918	8	11106703	11106704	-5.574	2.49e-08	Brain_Frontal_Cortex_BA9
ENSG00000270179	11	113368576	113368577	6.68009	2.39e-11	Brain_Caudate_basal_ganglia Brain_Spinal_cord_cervical_c-1
ENSG00000270941	3	52734734	52734735	5.84388	5.1e-09	Brain_Cerebellar_Hemisphere
ENSG00000271904	5	88498696	88498697	5.4342	5.5e-08	Brain_Substantia_nigra
ENSG00000272880	1	181812704	181812705	5.25703	1.46e-07	Brain_Cerebellar_Hemisphere
ENSG00000272911	17	2688472	2688473	5.56	2.71e-08	Brain_Substantia_nigra
ENSG00000272912	10	102914584	102914585	5.3996	6.68e-08	Brain_Anterior_cingulate_cortex_BA24 Brain_Spinal_cord_cervical_c-1
ENSG00000273302	2	61199978	61199979	5.36297	8.19e-08	Brain_Anterior_cingulate_cortex_BA24 Brain_Hypothalamus Brain_Spinal_cord_cervical_c-1
ENSG00000273455	3	136087881	136087882	-5.12548	2.97e-07	Brain_Nucleus_accumbens_basal_ganglia
ENSG00000275263	16	30957198	30957199	6.80196	1.03e-11	Brain_Anterior_cingulate_cortex_BA24 Brain_Hypothalamus
ENSG00000275409	12	118430146	118430147	-6.7566	1.41e-11	Brain_Anterior_cingulate_cortex_BA24 Brain_Caudate_basal_ganglia Brain_Cerebellar_Hemisphere Brain_Cerebellum Brain_Frontal_Cortex_BA9 Brain_Hippocampus Brain_Hypothalamus Brain_Nucleus_accumbens_basal_ganglia Brain_Putamen_basal_ganglia Brain_Substantia_nigra
ENSG00000275759	12	118428280	118428281	-6.56256	5.29e-11	Brain_Amygdala Brain_Anterior_cingulate_cortex_BA24 Brain_Cerebellar_Hemisphere Brain_Cerebellum Brain_Hippocampus Brain_Hypothalamus Brain_Nucleus_accumbens_basal_ganglia Brain_Putamen_basal_ganglia Brain_Spinal_cord_cervical_c-1 Brain_Substantia_nigra
ENSG00000275956	3	52732546	52732547	5.91543	3.31e-09	Brain_Cerebellar_Hemisphere Brain_Cerebellum Brain_Hippocampus Brain_Hypothalamus Brain_Nucleus_accumbens_basal_ganglia Brain_Putamen_basal_ganglia
ENSG00000278133	16	31122234	31122235	5.92372	3.15e-09	Brain_Cerebellar_Hemisphere Brain_Cerebellum
ENSG00000279196	16	30987766	30987767	7.08	1.47e-12	Brain_Anterior_cingulate_cortex_BA24
ENSG00000279594	14	75012850	75012851	5.18704	2.14e-07	Brain_Caudate_basal_ganglia
ENSG00000280022	17	45592620	45592621	12.638	1.3e-36	Brain_Cerebellar_Hemisphere Brain_Hypothalamus Brain_Spinal_cord_cervical_c-1
ENSG00000280160	16	31093726	31093727	5.55227	2.82e-08	Brain_Nucleus_accumbens_basal_ganglia
EP300	22	41487790	41576081	7.21172	5.52e-13	Blood Brain_Cerebellum Brain_Hypothalamus
F2	11	46719179	46719180	6.17338	6.68e-10	Brain_Cerebellum
FAM120AOS	9	96208776	96215874	-5.41071	6.28e-08	Blood Brain_Anterior_cingulate_cortex_BA24
FAM180B	11	47586692	47586693	-6.1247	9.09e-10	Brain_Caudate_basal_ganglia Brain_Cerebellar_Hemisphere Brain_Cerebellum Brain_Frontal_Cortex_BA9 Brain_Nucleus_accumbens_basal_ganglia Brain_Putamen_basal_ganglia
FMNL1	17	45222222	45222223	-10.9	1.66e-27	Brain_Cerebellar_Hemisphere Brain_Cerebellum
GALNT10	5	154190729	154190730	5.56387	2.64e-08	Brain_Cerebellar_Hemisphere Brain_Cerebellum
GLT8D1	3	52705634	52705635	5.64158	1.68e-08	Brain_Nucleus_accumbens_basal_ganglia
GNL3	3	52715172	52728508	5.83082	5.52e-09	Blood Brain_Caudate_basal_ganglia Brain_Cerebellum
GPX1	3	49358599	49358600	5.22754	1.72e-07	Brain_Cerebellar_Hemisphere
GRN	17	44345085	44345086	5.23	1.73e-07	Brain_Frontal_Cortex_BA9
HSD3B7	16	30988270	30988271	-7.11348	1.13e-12	Brain_Anterior_cingulate_cortex_BA24 Brain_Frontal_Cortex_BA9 Brain_Hypothalamus
IGSF9B	11	133956984	133956985	-5.811	6.21e-09	Brain_Cerebellum
IL20RB	3	136957864	136957865	5.52593	3.28e-08	Brain_Hypothalamus
ITIH4	3	52830738	52830739	-5.46943	4.51e-08	Brain_Amygdala Brain_Anterior_cingulate_cortex_BA24 Brain_Hypothalamus Brain_Putamen_basal_ganglia Brain_Spinal_cord_cervical_c-1 Brain_Substantia_nigra
KANSL1	17	46225388	46225389	10	1.32e-23	Brain_Amygdala Brain_Anterior_cingulate_cortex_BA24 Brain_Caudate_basal_ganglia Brain_Cerebellar_Hemisphere Brain_Cerebellum Brain_Frontal_Cortex_BA9 Brain_Hypothalamus
KANSL1-AS1	17	46193575	46193576	12.8439	9.3e-38	Brain_Amygdala Brain_Anterior_cingulate_cortex_BA24 Brain_Caudate_basal_ganglia Brain_Cerebellar_Hemisphere Brain_Cerebellum Brain_Frontal_Cortex_BA9 Brain_Hippocampus Brain_Hypothalamus Brain_Nucleus_accumbens_basal_ganglia Brain_Putamen_basal_ganglia Brain_Spinal_cord_cervical_c-1 Brain_Substantia_nigra
KAT8	16	31115753	31115754	-6.518	7.12e-11	Brain_Amygdala Brain_Caudate_basal_ganglia Brain_Cerebellar_Hemisphere Brain_Cerebellum Brain_Frontal_Cortex_BA9 Brain_Hippocampus Brain_Hypothalamus Brain_Nucleus_accumbens_basal_ganglia Brain_Putamen_basal_ganglia Brain_Substantia_nigra
KCNH3	12	49539156	49539157	-5.36427	8.13e-08	Brain_Cerebellum
KCNIP4	4	21948798	21948799	5.48114	4.23e-08	Brain_Cerebellar_Hemisphere
KCTD10	12	109886461	109915349	5.7932	6.91e-09	Blood Brain_Cerebellar_Hemisphere Brain_Cerebellum Brain_Substantia_nigra
KIF2A	5	61601989	61833076	5.585	2.34e-08	Blood
L3MBTL2	22	41205204	41205205	7.51268	5.79e-14	Brain_Anterior_cingulate_cortex_BA24 Brain_Frontal_Cortex_BA9
LINC01990	3	107430929	107430930	-5.34434	9.07e-08	Brain_Putamen_basal_ganglia
LINC02210	17	45620327	45620328	12.784	2.01e-37	Brain_Amygdala Brain_Anterior_cingulate_cortex_BA24 Brain_Caudate_basal_ganglia Brain_Cerebellar_Hemisphere Brain_Cerebellum Brain_Frontal_Cortex_BA9 Brain_Hippocampus Brain_Hypothalamus Brain_Nucleus_accumbens_basal_ganglia Brain_Putamen_basal_ganglia Brain_Spinal_cord_cervical_c-1 Brain_Substantia_nigra
LOC102724601	1	174160003	174160004	-5.8	6.63e-09	Brain_Frontal_Cortex_BA9 Brain_Substantia_nigra
LOC339192	17	45221787	45221788	-10.2	1.69e-24	Brain_Cerebellum
LOC400684	19	32405541	32405542	5.2504	1.52e-07	Brain_Caudate_basal_ganglia Brain_Frontal_Cortex_BA9 Brain_Nucleus_accumbens_basal_ganglia
LRFN5	14	41607569	41607570	5.24609	1.55e-07	Brain_Cerebellar_Hemisphere
LRP4	11	46918641	46918642	-6.2718	3.57e-10	Brain_Frontal_Cortex_BA9 Brain_Nucleus_accumbens_basal_ganglia Brain_Putamen_basal_ganglia
LRRC37A	17	46292732	46292733	9.6092	7.31e-22	Brain_Cerebellar_Hemisphere Brain_Cerebellum Brain_Frontal_Cortex_BA9 Brain_Hippocampus Brain_Hypothalamus Brain_Spinal_cord_cervical_c-1 Brain_Substantia_nigra
LRRC37A2	17	46511510	46511511	12.0214	2.74e-33	Brain_Amygdala Brain_Anterior_cingulate_cortex_BA24 Brain_Caudate_basal_ganglia Brain_Cerebellar_Hemisphere Brain_Cerebellum Brain_Frontal_Cortex_BA9 Brain_Hippocampus Brain_Hypothalamus Brain_Nucleus_accumbens_basal_ganglia Brain_Putamen_basal_ganglia Brain_Spinal_cord_cervical_c-1 Brain_Substantia_nigra
MAP1LC3B	16	87383994	87383995	-5.43345	5.53e-08	Brain_Cerebellum
MAP3K14	17	45317039	45317040	-6.4	1.52e-10	Brain_Cerebellum
MAPT	17	45894381	45894382	-12.6226	1.59e-36	Brain_Caudate_basal_ganglia Brain_Cerebellar_Hemisphere Brain_Cerebellum
MAPT-IT1	17	45895782	45895783	12.707	5.41e-37	Brain_Cerebellar_Hemisphere Brain_Cerebellum Brain_Hypothalamus Brain_Nucleus_accumbens_basal_ganglia Brain_Putamen_basal_ganglia Brain_Spinal_cord_cervical_c-1 Brain_Substantia_nigra
MED24	17	40061214	40061215	5.19934	2e-07	Brain_Nucleus_accumbens_basal_ganglia
MEI1	22	42095503	42195460	6.113	9.78e-10	Blood Brain_Anterior_cingulate_cortex_BA24 Brain_Frontal_Cortex_BA9 Brain_Hypothalamus Brain_Spinal_cord_cervical_c-1
MIR4697HG	11	133901600	133901601	-5.811	6.21e-09	Brain_Cerebellar_Hemisphere Brain_Cerebellum
MMAB	12	109573873	109573874	-5.5123	3.54e-08	Brain_Frontal_Cortex_BA9
MTCH2	11	47642622	47642623	-6.09399	1.1e-09	Brain_Amygdala Brain_Caudate_basal_ganglia Brain_Cerebellar_Hemisphere Brain_Frontal_Cortex_BA9 Brain_Hippocampus Brain_Hypothalamus Brain_Nucleus_accumbens_basal_ganglia Brain_Putamen_basal_ganglia
NCOA6	20	34825648	34825649	5.1549	2.54e-07	Brain_Frontal_Cortex_BA9 Brain_Hippocampus
NDUFS3	11	47579015	47579016	-5.44503	5.18e-08	Brain_Cerebellar_Hemisphere Brain_Cerebellum
NEK4	3	52770948	52770949	5.8302	5.54e-09	Brain_Cerebellar_Hemisphere Brain_Cerebellum Brain_Spinal_cord_cervical_c-1
NEK9	14	75127151	75127152	7.854	4.03e-15	Brain_Caudate_basal_ganglia
NHP2L1	22	42069934	42086508	5.49448	3.92e-08	Blood
NR1H3	11	47248299	47248300	-5.25164	1.51e-07	Brain_Hippocampus Brain_Substantia_nigra
NSF	17	46590668	46590669	-6.9945	2.66e-12	Brain_Cerebellar_Hemisphere Brain_Cerebellum Brain_Frontal_Cortex_BA9
NT5DC2	3	52558386	52569070	5.52959	3.21e-08	Blood
NTM	11	131370477	131370478	5.75026	8.91e-09	Brain_Nucleus_accumbens_basal_ganglia
ORAI3	16	30949065	30949066	5.95903	2.54e-09	Brain_Nucleus_accumbens_basal_ganglia
ORC4	2	148020762	148020763	5.51469	3.49e-08	Brain_Cerebellar_Hemisphere
PAFAH1B1	17	2496504	2588909	-6.075	1.24e-09	Blood
PCCB	3	135969148	136056738	-7.61292	2.68e-14	Blood Brain_Amygdala Brain_Anterior_cingulate_cortex_BA24 Brain_Caudate_basal_ganglia Brain_Cerebellum Brain_Frontal_Cortex_BA9 Brain_Hippocampus Brain_Hypothalamus Brain_Nucleus_accumbens_basal_ganglia Brain_Putamen_basal_ganglia Brain_Spinal_cord_cervical_c-1
PEX13	2	61244360	61276394	5.528	3.24e-08	Blood
PIGU	20	34677084	34677085	5.09406	3.5e-07	Brain_Caudate_basal_ganglia
PLCL2	3	16844159	17132086	5.61932	1.92e-08	Blood
PLEKHM1	17	45490748	45490749	-12.9	8.58e-38	Brain_Amygdala Brain_Anterior_cingulate_cortex_BA24 Brain_Caudate_basal_ganglia Brain_Cerebellar_Hemisphere Brain_Cerebellum Brain_Frontal_Cortex_BA9 Brain_Nucleus_accumbens_basal_ganglia Brain_Putamen_basal_ganglia
POC1A	3	52154689	52154690	5.641	1.69e-08	Brain_Putamen_basal_ganglia
POLR3H	22	41544605	41544606	6.2964	3.05e-10	Brain_Amygdala Brain_Anterior_cingulate_cortex_BA24 Brain_Caudate_basal_ganglia Brain_Cerebellum Brain_Frontal_Cortex_BA9 Brain_Hippocampus Brain_Hypothalamus Brain_Nucleus_accumbens_basal_ganglia Brain_Putamen_basal_ganglia Brain_Spinal_cord_cervical_c-1
PRKCA	17	66302635	66302636	-5.6	2.09e-08	Brain_Cerebellum
PRR12	19	49591642	49591643	5.10664	3.28e-07	Brain_Nucleus_accumbens_basal_ganglia
PRSS36	16	31150246	31161415	-7.2798	3.34e-13	Blood Brain_Amygdala Brain_Anterior_cingulate_cortex_BA24 Brain_Caudate_basal_ganglia Brain_Cerebellar_Hemisphere Brain_Cerebellum Brain_Frontal_Cortex_BA9 Brain_Hippocampus Brain_Hypothalamus Brain_Nucleus_accumbens_basal_ganglia Brain_Putamen_basal_ganglia
PTCH1	9	98205262	98279339	7.836	4.65e-15	Blood
RABGAP1L	1	174159409	174159410	-5.36622	8.04e-08	Brain_Frontal_Cortex_BA9
RANGAP1	22	41286250	41286251	6.09259	1.11e-09	Brain_Cerebellum
RAPSN	11	47449177	47449178	7.5041	6.19e-14	Brain_Spinal_cord_cervical_c-1
RASSF1	3	50340935	50340936	5.463	4.68e-08	Brain_Cerebellum
RNASET2	6	166957183	166957184	-5.3694	7.9e-08	Brain_Cerebellar_Hemisphere
RNF40	16	30763117	30763118	-6.402	1.53e-10	Brain_Amygdala
RPS6KL1	14	74923395	74923396	-7.854	4.03e-15	Brain_Cerebellar_Hemisphere Brain_Frontal_Cortex_BA9
SCAI	9	125143495	125143496	5.132	2.87e-07	Brain_Spinal_cord_cervical_c-1
SEMA3B-AS1	3	50267370	50267371	6.205	5.47e-10	Brain_Hippocampus Brain_Putamen_basal_ganglia Brain_Substantia_nigra
SERPING1	11	57364860	57382326	5.73439	9.79e-09	Blood
SETD1A	16	30957293	30957294	-7.228	4.9e-13	Brain_Cerebellar_Hemisphere Brain_Cerebellum
SFMBT1	3	53046067	53046068	-5.54982	2.86e-08	Brain_Cerebellar_Hemisphere
SHOX2	3	158106502	158106503	-5.961	2.51e-09	Brain_Substantia_nigra
SLC12A5	20	46022842	46022843	7.231	4.79e-13	Brain_Hippocampus Brain_Putamen_basal_ganglia
SLC25A17	22	40819398	40819399	5.61	2.02e-08	Brain_Nucleus_accumbens_basal_ganglia
SLC30A9	4	41990471	41990472	-5.234	1.66e-07	Brain_Hypothalamus
SLC39A13	11	47407131	47407132	-6.54591	5.91e-11	Brain_Cerebellar_Hemisphere Brain_Cerebellum
SNCA-AS1	4	89836407	89836408	-5.749	8.98e-09	Brain_Cerebellum Brain_Spinal_cord_cervical_c-1
SPCS1	3	52704954	52704955	-5.2716	1.35e-07	Brain_Frontal_Cortex_BA9
SPINK9	5	148321202	148321203	-5.227	1.72e-07	Brain_Amygdala
SPPL2C	17	45844834	45844835	12.72	4.58e-37	Brain_Cerebellar_Hemisphere Brain_Cerebellum Brain_Frontal_Cortex_BA9
STX1B	16	31010660	31010661	-7.235	4.66e-13	Brain_Cerebellar_Hemisphere Brain_Cerebellum
STX4	16	31044210	31054296	-7.233	4.72e-13	Blood Brain_Anterior_cingulate_cortex_BA24 Brain_Cerebellum Brain_Frontal_Cortex_BA9 Brain_Hypothalamus Brain_Nucleus_accumbens_basal_ganglia Brain_Putamen_basal_ganglia
SUDS3	12	118376379	118376380	6.376	1.82e-10	Brain_Anterior_cingulate_cortex_BA24 Brain_Caudate_basal_ganglia Brain_Nucleus_accumbens_basal_ganglia Brain_Putamen_basal_ganglia
SYT13	11	45286318	45286319	5.14971	2.61e-07	Brain_Cerebellum
TEF	22	41763337	41795330	6.185	6.21e-10	Blood
TKT	3	53256030	53256031	5.36424	8.13e-08	Brain_Amygdala
TLR4	9	120466610	120479149	-6.18877	6.06e-10	Blood
TMED10	14	75176630	75176631	-8.03	9.74e-16	Brain_Hippocampus
TMEM106B	7	12250867	12276886	5.71485	1.1e-08	Blood
TRIAP1	12	120446411	120446412	-5.3827	7.34e-08	Brain_Substantia_nigra
TTC12	11	113314528	113314529	5.86791	4.41e-09	Brain_Amygdala Brain_Caudate_basal_ganglia Brain_Frontal_Cortex_BA9 Brain_Spinal_cord_cervical_c-1 Brain_Substantia_nigra
WDR38	9	124853416	124853417	5.117	3.1e-07	Brain_Nucleus_accumbens_basal_ganglia
WNT3	17	46833057	46833058	7.34084	2.12e-13	Brain_Cerebellar_Hemisphere Brain_Cerebellum Brain_Hippocampus Brain_Substantia_nigra
XRCC6	22	41621118	41621119	-6.3022	2.93e-10	Brain_Caudate_basal_ganglia Brain_Cerebellar_Hemisphere
YLPM1	14	74763365	74763366	7.2299	4.83e-13	Brain_Hippocampus
ZC2HC1C	14	75064169	75064170	5.1999	1.99e-07	Brain_Anterior_cingulate_cortex_BA24
ZC3H7B	22	41301521	41301522	6.86	6.89e-12	Brain_Cerebellum Brain_Frontal_Cortex_BA9
ZDHHC5	11	57435219	57468659	6.786	1.15e-11	Blood
ZNF507	19	32345593	32345594	-5.42233	5.88e-08	Brain_Hippocampus Brain_Spinal_cord_cervical_c-1
ZNF646	16	31085743	31095517	-7.24044	4.47e-13	Blood Brain_Hippocampus
ZSWIM1	20	45881226	45881227	5.6854	1.3e-08	Brain_Cerebellum

### Sheet: Extra_TWAS
Gene	CHR	Start	END	TWAS-Z	TWAS-P	Tissue
ARHGAP27	17	45434420	45434421	-5.23476	1.65e-07	Brain_Caudate_basal_ganglia Brain_Nucleus_accumbens_basal_ganglia
ATAD3C	1	1449688	1449689	-5.27418	1.33e-07	Brain_Cerebellar_Hemisphere Brain_Substantia_nigra
CRHR1	17	45784279	45784280	5.5339	3.13e-08	Brain_Caudate_basal_ganglia Brain_Frontal_Cortex_BA9 Brain_Putamen_basal_ganglia Brain_Spinal_cord_cervical_c-1
CZIB	1	53220616	53220617	5.37433	7.69e-08	Brain_Nucleus_accumbens_basal_ganglia
DCAF7	17	63550460	63550461	-5.24722	1.54e-07	Brain_Hypothalamus
ENSG00000214425	17	45550334	45550335	5.3452	9.03e-08	Brain_Anterior_cingulate_cortex_BA24 Brain_Caudate_basal_ganglia Brain_Cerebellar_Hemisphere Brain_Frontal_Cortex_BA9 Brain_Hippocampus Brain_Hypothalamus Brain_Nucleus_accumbens_basal_ganglia Brain_Putamen_basal_ganglia Brain_Spinal_cord_cervical_c-1 Brain_Substantia_nigra
ENSG00000236234	17	45452843	45452844	5.23536	1.65e-07	Brain_Cerebellar_Hemisphere Brain_Cerebellum
ENSG00000261575	17	46267036	46267037	-5.224	1.75e-07	Brain_Amygdala Brain_Caudate_basal_ganglia Brain_Cerebellum Brain_Frontal_Cortex_BA9 Brain_Hippocampus Brain_Substantia_nigra
ENSG00000262500	17	46243605	46243606	-5.208	1.91e-07	Brain_Substantia_nigra
ENSG00000262539	17	46260605	46260606	-5.207	1.92e-07	Brain_Cerebellum
ENSG00000263503	17	45602339	45602340	-5.2625	1.42e-07	Brain_Anterior_cingulate_cortex_BA24 Brain_Caudate_basal_ganglia Brain_Cerebellar_Hemisphere Brain_Cerebellum Brain_Frontal_Cortex_BA9 Brain_Hippocampus Brain_Hypothalamus Brain_Nucleus_accumbens_basal_ganglia Brain_Putamen_basal_ganglia Brain_Spinal_cord_cervical_c-1 Brain_Substantia_nigra
ENSG00000264070	17	45585870	45585871	-5.268	1.38e-07	Brain_Amygdala Brain_Anterior_cingulate_cortex_BA24 Brain_Caudate_basal_ganglia Brain_Cerebellar_Hemisphere Brain_Cerebellum Brain_Frontal_Cortex_BA9 Brain_Hippocampus Brain_Hypothalamus Brain_Nucleus_accumbens_basal_ganglia Brain_Putamen_basal_ganglia Brain_Spinal_cord_cervical_c-1 Brain_Substantia_nigra
ENSG00000264589	17	45895629	45895630	5.2551	1.48e-07	Brain_Caudate_basal_ganglia Brain_Cerebellum Brain_Hippocampus Brain_Hypothalamus Brain_Nucleus_accumbens_basal_ganglia Brain_Putamen_basal_ganglia Brain_Spinal_cord_cervical_c-1 Brain_Substantia_nigra
ENSG00000266918	17	45531576	45531577	-5.224	1.75e-07	Brain_Cerebellar_Hemisphere Brain_Cerebellum
ENSG00000267198	17	45545803	45545804	5.17424	2.29e-07	Brain_Cerebellum
ENSG00000280022	17	45592620	45592621	5.23345	1.66e-07	Brain_Cerebellar_Hemisphere Brain_Hypothalamus Brain_Spinal_cord_cervical_c-1
GBE1	3	81538850	81811312	-6.0211	1.73e-09	Blood
INTS11	1	1324690	1324691	5.178	2.24e-07	Brain_Hypothalamus
KANSL1-AS1	17	46193575	46193576	-5.56999	2.55e-08	Brain_Amygdala Brain_Anterior_cingulate_cortex_BA24 Brain_Caudate_basal_ganglia Brain_Cerebellar_Hemisphere Brain_Cerebellum Brain_Frontal_Cortex_BA9 Brain_Hippocampus Brain_Hypothalamus Brain_Nucleus_accumbens_basal_ganglia Brain_Putamen_basal_ganglia Brain_Spinal_cord_cervical_c-1 Brain_Substantia_nigra
LINC02210	17	45620327	45620328	-5.3532	8.64e-08	Brain_Amygdala Brain_Anterior_cingulate_cortex_BA24 Brain_Caudate_basal_ganglia Brain_Cerebellar_Hemisphere Brain_Cerebellum Brain_Frontal_Cortex_BA9 Brain_Hippocampus Brain_Hypothalamus Brain_Nucleus_accumbens_basal_ganglia Brain_Putamen_basal_ganglia Brain_Spinal_cord_cervical_c-1
MAPT	17	45894381	45894382	5.29898	1.16e-07	Brain_Cerebellar_Hemisphere Brain_Cerebellum
MAPT-IT1	17	45895782	45895783	-5.5892	2.28e-08	Brain_Cerebellar_Hemisphere Brain_Cerebellum Brain_Hypothalamus Brain_Nucleus_accumbens_basal_ganglia Brain_Substantia_nigra
PLEKHM1	17	45490748	45490749	5.6464	1.64e-08	Brain_Cerebellar_Hemisphere Brain_Cerebellum
SPPL2C	17	45844834	45844835	-5.207	1.92e-07	Brain_Cerebellar_Hemisphere Brain_Cerebellum

### Sheet: Agree_TWAS
Gene	CHR	Start	END	TWAS-Z	TWAS-P	Tissue
ENSG00000253649	8	10547556	10547557	5.84876	4.95e-09	Brain_Spinal_cord_cervical_c-1
ENSG00000255310	8	11109725	11109726	5.68806	1.28e-08	Brain_Cerebellar_Hemisphere Brain_Cerebellum Brain_Frontal_Cortex_BA9
ENSG00000269918	8	11106703	11106704	5.51253	3.54e-08	Brain_Anterior_cingulate_cortex_BA24 Brain_Cerebellar_Hemisphere
FAM167A	8	11474714	11474715	-5.28585	1.25e-07	Brain_Caudate_basal_ganglia Brain_Frontal_Cortex_BA9
LINCR-0001	8	10474564	10474565	5.17567	2.27e-07	Brain_Nucleus_accumbens_basal_ganglia

### Sheet: Conscientious_TWAS
Gene	CHR	Start	END	TWAS-Z	TWAS-P	Tissue
AP1G1	16	71809200	71809201	-5.2177	1.81e-07	Brain_Putamen_basal_ganglia

### Sheet: Open_TWAS
Gene	CHR	Start	END	TWAS-Z	TWAS-P	Tissue
BRMS1	11	66104804	66112596	5.25874	1.45e-07	Blood
C11orf80	11	66744450	66744451	5.73041	1e-08	Brain_Cerebellar_Hemisphere Brain_Cerebellum
CTSF	11	66330934	66336312	-6.23819	4.43e-10	Blood
ENSG00000254510	11	66409157	66409158	-7.20041	6e-13	Brain_Cerebellar_Hemisphere Brain_Cerebellum Brain_Nucleus_accumbens_basal_ganglia
ENSG00000281205	9	35858737	35858738	5.7603	8.4e-09	Brain_Amygdala Brain_Anterior_cingulate_cortex_BA24 Brain_Caudate_basal_ganglia Brain_Frontal_Cortex_BA9 Brain_Spinal_cord_cervical_c-1
LOC102724064	11	66347949	66347950	-6.11789	9.48e-10	Brain_Cerebellar_Hemisphere Brain_Cerebellum
LRFN4	11	66624118	66627946	7.02911	2.08e-12	Blood Brain_Cerebellar_Hemisphere Brain_Cerebellum
MAPK3	16	30123505	30123506	5.6568	1.54e-08	Brain_Hippocampus
PC	11	66958375	66958376	6.92721	4.29e-12	Brain_Cerebellar_Hemisphere Brain_Cerebellum
SLC29A2	11	66129992	66139685	-5.941	2.83e-09	Blood
TMEM8B	9	35816143	35816144	5.113	3.17e-07	Brain_Amygdala Brain_Anterior_cingulate_cortex_BA24 Brain_Caudate_basal_ganglia Brain_Cerebellar_Hemisphere Brain_Cerebellum Brain_Frontal_Cortex_BA9 Brain_Hypothalamus Brain_Spinal_cord_cervical_c-1 Brain_Substantia_nigra
