## Supplementary material for "A genome-wide investigation into the underlying genetic architecture of personality traits and overlap with psychopathology": Suppl. sheet 6 PWAS

### Sheet: Neuroticism PWAS
ID	CHR	START	END	PWAS.Z	PWAS.P	COLOC.PP0	COLOC.PP1	COLOC.PP2	COLOC.PP3	COLOC.PP4
ENSG00000007402.CACNA2D2	3	50400000	50500000	-6.5532	5.63e-11	0	0	0	0.009	0.991
ENSG00000010165.METTL13	1	172000000	172000000	4.41415	1.01e-05	0	0.09	0	0.15	0.761
ENSG00000041353.RAB27B	18	52385091	52562747	4.8548	1.2e-06	0	0	0	0.999	0.001
ENSG00000055813.CCDC85A	2	56400000	56600000	-4.7044	2.55e-06	0	0.028	0	0.005	0.966
ENSG00000068796.KIF2A	5	61600000	61800000	4.5802	4.65e-06	0.002	0.001	0.067	0.032	0.898
ENSG00000077063.CTTNBP2	7	117000000	118000000	-5.58315	2.36e-08	0.001	0	0.223	0.072	0.704
ENSG00000081138.CDH7	18	63417488	63548638	4.6012	4.2e-06	0.044	0.039	0.025	0.021	0.871
ENSG00000081177.EXD2	14	69700000	69700000	-4.3235	1.54e-05	0	0	0.008	0.007	0.985
ENSG00000092068.SLC7A8	14	23600000	23700000	5.0348	4.78e-07	0	0.003	0	0	0.997
ENSG00000099365.STX1B	16	31000577	31021949	6.5655	5.19e-11	0	0	0	0.018	0.982
ENSG00000100417.PMM1	22	41972898	41985894	-4.5668	4.95e-06	0	0	0.329	0.557	0.114
ENSG00000103496.STX4	16	31044210	31054296	6.7067	1.99e-11	0	0	0	0.048	0.952
ENSG00000106460.TMEM106B	7	12300000	12300000	-4.58567	4.53e-06	0	0	0	0.019	0.981
ENSG00000109133.TMEM33	4	41900000	42000000	4.51326	6.38e-06	0	0.052	0	0.434	0.515
ENSG00000114904.NEK4	3	52700000	52800000	5.7584	8.49e-09	0	0	0	0.128	0.872
ENSG00000115561.CHMP3	2	86700000	86900000	4.7712	1.83e-06	0	0	0	0.014	0.986
ENSG00000119638.NEK9	14	75500000	75600000	6.219	5e-10	0	0	0.006	0.066	0.928
ENSG00000119689.DLST	14	75300000	75400000	6.2996	2.98e-10	0	0	0	0.03	0.97
ENSG00000120526.NUDCD1	8	110000000	110000000	-4.3171	1.58e-05	0	0.11	0	0.025	0.865
ENSG00000125746.EML2	19	46110252	46148887	4.5005	6.78e-06	0	0.883	0	0.071	0.046
ENSG00000134569.LRP4	11	46900000	46900000	-5.3257	1.01e-07	0	0	0	1	0
ENSG00000139428.MMAB	12	110000000	110000000	-5.45636	4.86e-08	0	0	0	1	0
ENSG00000140945.CDH13	16	82660408	83830204	-4.3611	1.29e-05	0	0.412	0	0.009	0.579
ENSG00000148842.CNNM2	10	105000000	105000000	-6.33321	2.4e-10	0	0	0	0.04	0.96
ENSG00000149972.CNTN5	11	98900000	100000000	-4.5325	5.83e-06	0	0.097	0	0.826	0.077
ENSG00000153317.ASAP1	8	131000000	131000000	-4.76043	1.93e-06	0	0.005	0	0.009	0.986
ENSG00000155792.DEPTOR	8	121000000	121000000	-4.6238	3.77e-06	0	0.02	0	0	0.98
ENSG00000157881.PANK4	1	2440000	2460000	-4.8755	1.09e-06	0	0.172	0	0.01	0.818
ENSG00000162267.ITIH3	3	52800000	52800000	-5.5187	3.41e-08	0	0	0.007	0.16	0.833
ENSG00000162384.C1orf123	1	53700000	53700000	4.76641	1.88e-06	0	0.015	0	0.009	0.976
ENSG00000163346.PBXIP1	1	155000000	155000000	-4.44453	8.81e-06	0	0.058	0	0.025	0.917
ENSG00000163931.TKT	3	53300000	53300000	4.3672	1.26e-05	0	0.004	0	0.92	0.076
ENSG00000163938.GNL3	3	52700000	52700000	-6.0705	1.27e-09	0	0	0	0.118	0.882
ENSG00000164077.MON1A	3	49900000	50000000	-5.0422	4.6e-07	0	0.001	0.033	0.964	0.003
ENSG00000165379.LRFN5	14	42100000	42400000	5.8799	4.11e-09	0	0.003	0.018	0.955	0.024
ENSG00000167397.VKORC1	16	31102163	31107301	5.5793	2.42e-08	0	0	0	0.422	0.578
ENSG00000172346.CSDC2	22	41956767	41973745	4.8624	1.16e-06	0	0	0	1	0
ENSG00000175216.CKAP5	11	46800000	46900000	6.3901	1.66e-10	0	0	0.001	0.684	0.315
ENSG00000175220.ARHGAP1	11	46700000	46700000	6.1983	5.71e-10	0	0	0	0.366	0.634
ENSG00000179603.GRM8	7	126000000	127000000	7.43178	1.07e-13	0	0	0.171	0.198	0.631
ENSG00000182732.RGS6	14	72400000	73000000	-5.144	2.69e-07	0	0.094	0	0.175	0.731
ENSG00000186472.PCLO	7	82400000	82800000	-6.30278	2.92e-10	0	0.077	0.004	0.648	0.27
ENSG00000186868.MAPT	17	43971748	44105700	-11.6647	1.93e-31	0	0	0.201	0.014	0.785
ENSG00000187323.DCC	18	49866542	51057784	5.7263	1.03e-08	0	0	0	0.954	0.046
ENSG00000187676.B3GALTL	13	31800000	31900000	-5.4187	6e-08	0	0.022	0	0.042	0.936
ENSG00000196419.XRCC6	22	42017123	42060044	-5.8656	4.48e-09	0	0	0	0.999	0.001
ENSG00000198561.CTNND1	11	57500000	57600000	-6.6189	3.62e-11	0	0	0	0.007	0.993

### Sheet: Extraversion PWAS
ID	CHR	START	END	PWAS.Z	PWAS.P	COLOC.PP0	COLOC.PP1	COLOC.PP2	COLOC.PP3	COLOC.PP4
ENSG00000166582.CENPV	17	16245848	16256970	-4.4842	7.32e-06	0	0.034	0	0.008	0.957
ENSG00000169972.PUSL1	1	1240000	1250000	-5.11612	3.12e-07	0	0.001	0	0.001	0.998
ENSG00000179403.VWA1	1	1370000	1380000	-5.13906	2.76e-07	0.007	0.006	0.011	0.01	0.966
ENSG00000181915.ADO	10	64600000	64600000	-4.30775	1.65e-05	0	0.082	0	0.003	0.915
ENSG00000186868.MAPT	17	43971748	44105700	5.0184	5.21e-07	0.011	0.001	0.2	0.014	0.775

### Sheet: Agreeableness PWAS
ID	CHR	START	END	PWAS.Z	PWAS.P	COLOC.PP0	COLOC.PP1	COLOC.PP2	COLOC.PP3	COLOC.PP4
ENSG00000148660.CAMK2G	10	75600000	75600000	-4.35187	1.35e-05	0.013	0.119	0.002	0.015	0.852
ENSG00000186868.MAPT	17	43971748	44105700	4.40177	1.07e-05	0.538	0.039	0.053	0.003	0.367

### Sheet: Conscientiousness PWAS
ID	CHR	START	END	PWAS.Z	PWAS.P	COLOC.PP0	COLOC.PP1	COLOC.PP2	COLOC.PP3	COLOC.PP4
ENSG00000130787.HIP1R	12	123000000	123000000	4.9247	8.45e-07	0	0.543	0	0.396	0.061
ENSG00000166747.AP1G1	16	71762913	71843104	-4.4851	7.29e-06	0.016	0.07	0.088	0.383	0.443

### Sheet: Openess PWASS
ID	CHR	START	END	PWAS.Z	PWAS.P	COLOC.PP0	COLOC.PP1	COLOC.PP2	COLOC.PP3	COLOC.PP4
ENSG00000102882.MAPK3	16	30125426	30134827	4.57598	4.74e-06	0	0.295	0	0.637	0.068
ENSG00000110172.CHORDC1	11	89900000	90000000	4.30698	1.65e-05	0	0.3	0	0.034	0.666
ENSG00000174791.RIN1	11	66100000	66100000	-4.94012	7.81e-07	0	0	0	1	0
ENSG00000254986.DPP3	11	66200000	66300000	-4.92379	8.49e-07	0	0	0	0.38	0.62
