## Supplementary material for "A genome-wide investigation into the underlying genetic architecture of personality traits and overlap with psychopathology": Suppl. sheet 7 Finemapping

### Sheet: neuroticism finemapping
CHR	BP	SNP	A1	A2	MAF	N	Z	P	PIP	BETA_MEAN	BETA_SD	Gene
9	23283342	rs10120631	G	A	0.2382	682688	3.48	0.000501414	1	0.243182	0.00120907	NA
9	23281128	rs1339145	A	G	0.2643	682688	-2.1184	0.0341412	1	-0.247011	0.00120907	NA
8	91930522	rs1973283	A	G	0.3559	682688	-4.3478	1.3751e-05	1	-0.759397	0.00175587	NECAB1
8	91930230	rs58750478	G	A	0.3556	682688	-0.57971	0.56211	1	0.777734	0.00170558	NECAB1
8	9150404	rs193041	A	C	0.0432	682688	0.63636	0.524542	1	0.246206	0.00120385	NA
8	9150079	rs330087	C	G	0.3539	682688	-3.4583	0.000543596	1	-0.916121	0.00170252	NA
8	9144586	rs4841124	C	G	0.3309	682688	-4.1111	3.93779e-05	1	-0.914129	0.00170252	NA
8	10200253	rs73195303	C	T	0.2314	682688	-7.2692	3.61623e-13	1	-0.278198	0.00120637	MSRA
8	10197863	rs10105843	A	G	0.428	682688	1	0.317311	1	-0.327937	0.00120637	MSRA
8	10197302	rs111296797	C	T	0.2573	682688	-1.25	0.2113	1	-0.548328	0.00120638	MSRA
7	38930632	rs10230382	A	T	0.371	682688	-0.94203	0.346177	1	-1.37364	0.00380033	VPS41
7	158947227	rs62487882	A	G	0.3343	682688	-1.1831	0.23677	1	-0.252789	0.00120725	NA
7	158945971	rs62487877	C	A	0.3443	682688	3.7826	0.000155199	1	0.102246	0.00120718	NA
7	158943976	rs34932012	C	T	0.329	682688	3.7391	0.00018468	1	0.231116	0.00120725	NA
7	158939530	rs111161589	C	T	0.3294	682688	-1.0986	0.271943	1	-0.401158	0.00120726	NA
7	158938783	rs35535169	A	G	0.3252	682688	4.04	5.34512e-05	1	0.324608	0.00120725	NA
7	126385604	rs17620189	C	T	0.4755	682688	-3.2273	0.00124964	1	1.08141	0.00208358	GRM8
6	70449702	rs183667398	T	A	0.0032	682688	2.2647	0.0235311	1	0.136777	0.00171045	LMBRD1
6	27782535	rs390764	C	T	0.1086	682688	0.43902	0.660647	1	-1.10004	0.00267127	H2AC14
6	27775674	rs200484	A	G	0.1098	682688	5.4062	6.43759e-08	1	1.10662	0.00177372	H2BC13
6	25832691	rs3757132	C	T	0.2464	682688	-0.55696	0.577555	1	-0.548227	0.00170133	NA
6	25829633	rs13200784	A	T	0.2465	682688	4.48	7.4643e-06	1	0.545171	0.00120344	SLC17A1
5	87466499	rs10942524	T	A	0.3806	682688	-1.0857	0.277612	1	-0.0455221	0.00120762	NA
5	87220452	rs1997324	A	C	0.0545	682688	-5.24	1.60577e-07	1	-0.160578	0.00120801	NA
4	61472675	rs10005797	G	A	0.1184	682688	-3.6471	0.000265217	1	-0.305479	0.00120829	NA
4	61472674	rs9995560	A	T	0.1142	682688	0.29524	0.767811	1	0.319547	0.00120829	NA
4	61438678	rs28731458	G	A	0.0991	682688	0.15044	0.880417	1	0.0506455	0.00120796	NA
4	41981366	rs2581461	T	C	0.2544	682688	-4.12	3.78872e-05	1	-1.01524	0.00170847	NA
4	41980037	rs17445410	T	C	0.254	682688	0.51282	0.608077	1	1.01519	0.0017792	NA
4	15626243	rs7682586	G	A	0.2805	682688	-0.22973	0.818302	1	0.994169	0.00859878	FBXL5
3	81769493	rs3772895	A	G	0.3292	682688	-0.61972	0.535442	1	-0.988509	0.00170281	GBE1
3	136582872	rs6777873	G	A	0.3157	682688	-2.8732	0.00406337	1	-0.365619	0.00120505	NCK1
3	136443219	rs9830653	C	T	0.4001	682688	-2.6176	0.00885505	1	0.523392	0.00170417	STAG1
22	50242733	rs5769751	T	G	0.1173	682688	0.38739	0.698468	1	-0.322988	0.00210619	NA
22	41418297	rs9611460	T	C	0.2538	682688	-8.125	4.47362e-16	1	-0.80182	0.00170568	NA
22	41418229	rs71327107	T	G	0.254	682688	-3.3158	0.000913812	1	0.793933	0.00170568	NA
2	24130595	rs112050905	G	C	0.1498	682688	0.44565	0.65585	1	0.46551	0.00120465	ATAD2B
2	23939311	rs72796166	G	C	0.13	682688	0.5102	0.609911	1	0.460341	0.00120795	NA
22	20100409	rs9606254	C	T	0.1824	682688	3.1333	0.00172853	1	0.375377	0.00120816	TRMT2A
22	20062294	rs147073705	C	T	0.1898	682688	-1.1786	0.238557	1	-0.398847	0.00120816	NA
2	215455890	rs12694338	C	T	0.1541	682688	-1.9574	0.0503005	1	0.949704	0.00219536	NA
2	205028627	rs112766637	C	A	0.375	682688	-2.0857	0.0370058	1	-0.282587	0.00120909	NA
2	205025258	rs10207906	C	A	0.3615	682688	3.1304	0.00174568	1	0.097948	0.00120901	NA
2	205025125	rs10207805	C	T	0.3611	682688	3.7083	0.000208655	1	0.183995	0.00120907	NA
2	205017939	rs111724746	A	T	0.0242	682688	-1.7206	0.0853234	1	0.0869452	0.00120898	NA
2	157123393	rs835302	G	T	0.2082	682688	-7.1154	1.11589e-12	1	-0.856113	0.00388496	NA
2	157116975	rs12994955	C	A	0.2221	682688	-3.0122	0.00259362	1	0.852494	0.00208742	NA
2	148912367	rs7422771	G	A	0.4148	682688	-2.5882	0.00964789	1	0.575873	0.00120183	MBD5
2	148439221	rs10803521	G	A	0.4921	682688	3.0952	0.0019668	1	0.647252	0.00120079	NA
2	148389113	rs11688603	A	T	0.4844	682688	2.4925	0.0126847	1	0.646536	0.0016981	NA
2	124155316	rs1980356	A	C	0.4492	682688	5.4545	4.91108e-08	1	0.964653	0.00170321	NA
19	58887647	rs58412590	C	T	0.0749	682688	-1.3413	0.179823	1	-1.07889	0.0020834	ZNF837
19	32910792	rs113568066	G	T	0.1618	682688	0.25556	0.798291	1	-1.14344	0.00208173	DPY19L3
19	32902404	rs10410770	A	G	0.1699	682688	5.2667	1.38898e-07	1	1.14375	0.00169982	DPY19L3
1	8583723	rs58440383	C	A	0.399	682688	-3.087	0.00202188	1	-0.681263	0.00170464	RERE
1	8581258	rs150257084	C	A	0.4147	682688	-3.029	0.00245365	1	-0.143523	0.00120533	RERE
18	39309280	rs6650668	C	T	0.1961	682688	5.9259	3.10592e-09	1	0.92311	0.00171329	NA
18	39307900	rs8096183	C	T	0.1949	682688	1.8072	0.0707311	1	-0.921841	0.00170376	NA
18	35238126	rs1346281	C	T	0.1986	682688	7.2593	3.89099e-13	1	1.45393	0.00169307	NA
18	35228828	rs4799954	T	G	0.206	682688	1.093	0.274394	1	-1.44733	0.00169306	NA
18	31387003	rs8097667	C	T	0.4957	682688	-6.2381	4.42917e-10	1	-0.605475	0.00120177	NA
18	31367685	rs11876081	T	C	0.4819	682688	-1.209	0.226663	1	0.546222	0.00169955	NA
18	31367190	rs4455037	A	C	0.4978	682688	-1.0896	0.275889	1	0.607605	0.00120177	NA
18	31365336	rs2000945	A	G	0.4822	682688	-6.1905	5.99737e-10	1	-0.549829	0.00120177	NA
17	8256493	rs9914116	T	C	0.3595	682688	4.5217	6.1345e-06	1	0.30861	0.00371722	NA
17	8250708	rs11650782	T	G	0.3594	682688	-1.1143	0.265151	1	-0.163253	0.00120846	NA
17	8250676	rs7207974	T	C	0.3625	682688	-1.0145	0.310344	1	-0.245873	0.00120848	NA
17	79091353	rs1801833	T	C	0.1728	682688	-2.7363	0.00621344	1	1.06893	0.00170128	AATK
17	79091103	rs8071392	G	T	0.1625	682688	-7.4	1.36184e-13	1	-1.0702	0.00180317	AATK
17	50771528	rs6504782	A	T	0.3167	682688	-4.3889	1.13925e-05	1	-0.446046	0.00170742	NA
17	50600218	rs34834411	A	T	0.2627	682688	4.8158	1.46611e-06	1	0.0306219	0.0012068	NA
17	44346951	rs2696558	T	A	0.1041	682688	0.39773	0.690829	1	0.0541975	0.00120235	NA
17	44083948	rs8067056	T	C	0.3704	682688	-8.75	2.13353e-18	1	-0.0325927	0.00120183	MAPT
17	43692935	rs611351	A	G	0.2167	682688	-13.308	2.07975e-40	1	-0.752543	0.00120298	NA
17	38186919	rs201474001	A	T	0.3675	682688	0.23188	0.816631	1	-0.308025	0.00120771	MED24
17	37494678	rs4401075	G	A	0.1816	682688	3.8409	0.000122584	1	0.292779	0.00120771	FBXL20
17	37483977	rs35289683	G	A	0.1911	682688	0.41379	0.679028	1	-0.291185	0.00120771	FBXL20
17	17600579	rs7224617	T	G	0.4891	682688	3.5714	0.000355078	1	0.112604	0.00120839	RAI1
17	17587521	rs4496218	T	G	0.4813	682688	3.6818	0.000231593	1	0.367244	0.00170898	RAI1
17	17585146	rs117908897	T	C	0.4816	682688	-1.2239	0.22099	1	-0.475886	0.00170899	RAI1
16	31070778	rs72785520	C	T	0.3773	682688	3.8676	0.000109912	1	-0.227839	0.00120766	NA
16	30979746	rs534517264	T	C	0.1095	682688	-0.95283	0.340676	1	-0.331543	0.00120775	SETD1A
15	68007582	rs3784698	G	C	0.2717	682688	-1.9359	0.0528799	1	-0.288176	0.00120871	MAP2K5
15	68005860	rs1984443	G	A	0.2383	682688	-3.3846	0.00071282	1	-0.284609	0.00120871	MAP2K5
15	67331905	rs115415851	C	T	0.0018	682688	-0.754	0.450849	1	-0.0157491	0.00120523	NA
14	77494682	rs12897921	G	A	0.4653	682688	-1.5	0.133614	1	-0.234916	0.00261259	IRF2BPL
14	77493875	rs71428775	T	C	0.469	682688	1.1343	0.256669	1	0.233202	0.00121055	IRF2BPL
14	75359229	rs2300598	T	C	0.303	682688	3	0.0026998	1	-0.471272	0.00120416	DLST
14	75128316	rs16661	A	C	0.4961	682688	-2.303	0.0212788	1	0.462423	0.00120416	AREL1
14	74834454	rs552378393	G	A	0.0081	682688	-1.4618	0.143796	1	-0.0168772	0.00120142	NA
13	55730002	rs2316649	G	T	0.2002	682688	-1.0488	0.29427	1	0.97769	0.03536	NA
12	57815922	rs1798710	C	G	0.4629	682688	-0.90476	0.365593	1	-0.483151	0.00120594	R3HDM2
12	57710398	rs7313824	T	C	0.4622	682688	3.4776	0.000505924	1	0.489273	0.0189674	R3HDM2
12	57707358	rs28473132	A	T	0.2382	682688	3.1667	0.00154179	1	0.280394	0.00120593	R3HDM2
12	57680101	rs11172142	T	A	0.2491	682688	-1.92	0.0548579	1	-0.28607	0.00120593	R3HDM2
12	16518673	rs1024836	A	G	0.4807	682688	-5.0145	5.31716e-07	1	-0.111721	0.00120969	NA
12	16514518	rs3844373	G	C	0.2089	682688	1.7857	0.0741478	1	0.0341348	0.001209	MGST1
12	109870049	rs12832682	T	C	0.3182	682688	0.42254	0.672631	1	1.92466	0.00400421	MYO1H
11	88882425	rs10765190	C	T	0.4853	682688	-0.28358	0.776732	1	-1.28718	0.00207791	NA
11	88878052	rs4315072	A	T	0.4901	682688	5.3182	1.04799e-07	1	1.29362	0.00169673	NA
11	86182219	rs7119485	A	G	0.4479	682688	1.1045	0.269376	1	0.489232	0.00120565	NA
11	86182181	rs10898485	A	C	0.2793	682688	0.066667	0.946847	1	0.317576	0.00120565	NA
11	86177055	rs1458384	A	G	0.4479	682688	-3.3636	0.00076933	1	-0.49119	0.00120565	NA
11	86143928	rs12270469	T	A	0.0139	682688	-1.0729	0.283316	1	-0.0831533	0.00120553	NA
11	28489926	rs7123683	C	T	0.4978	682688	-4.0952	4.21804e-05	1	-0.369871	0.00120816	NA
11	16316732	rs12291741	A	T	0.1061	682688	0.84112	0.400281	1	0.34769	0.00148309	SOX6
11	113374420	rs61902812	C	A	0.3613	682688	2.7101	0.00672629	1	-1.46171	0.00169296	NA
11	10253183	rs12279265	T	C	0.486	682688	-4.4783	7.52398e-06	1	-0.597163	0.00120042	SBF2
11	10250410	rs142445677	C	T	0.4808	682688	1.5303	0.125942	1	0.632865	0.00120042	SBF2
11	10247799	rs2197170	A	G	0.4789	682688	-4	6.33425e-05	1	-0.67683	0.00120042	SBF2
10	107666918	rs2460933	G	A	0.1162	682688	5.7647	8.18032e-09	1	1.06182	0.0107004	NA
19	41196623	rs112542690	C	A	0.1045	682688	1.2703	0.203978	0.999997	0.00929686	0.00120228	NA
14	75359441	rs2300599	T	C	0.3079	682688	7.8696	3.55777e-15	0.999996	0.47895	0.00151796	DLST
8	10197627	rs4841321	A	G	0.0956	682688	-1.4872	0.136962	0.999993	0.16197	0.00128366	MSRA
4	32905022	rs34190930	A	G	0.1987	682688	1.4815	0.138473	0.999993	-0.38514	0.00160044	NA
8	84336484	rs10100954	C	T	0.0809	682688	-3.7179	0.000200886	0.999992	-1.26777	0.109027	NA
2	23934533	rs56216411	G	A	0.1305	682688	-3.6061	0.000310833	0.99999	-0.458754	0.00187425	NA
2	24180104	rs72796402	A	G	0.1322	682688	-4.0312	5.54928e-05	0.999898	-0.461581	0.00480487	UBXN2A
16	30876416	rs185452212	G	A	0.0091	682688	1.9788	0.0478385	0.999893	0.0175567	0.00121847	NA
16	30969061	rs11642733	G	A	0.1097	682688	3.0571	0.0022349	0.999728	0.331304	0.00559404	NA
4	32898654	rs66867165	C	T	0.1984	682688	4.8434	1.27636e-06	0.999566	0.387321	0.00817331	NA
22	50242933	rs2319459	C	T	0.1007	682688	3.8611	0.000112878	0.999461	0.327488	0.00770261	NA
7	130738666	rs7778378	C	T	0.2178	682688	-4.3929	1.11849e-05	0.999306	-0.906871	0.150323	NA
10	107651296	rs199659128	C	T	0.1125	682688	1.2019	0.229402	0.99924	-1.03138	0.122829	NA
3	136668625	rs856662	T	C	0.315	682688	0.29167	0.770539	0.999234	0.363644	0.0101404	NCK1
11	10251800	rs4550215	A	T	0.4781	682688	1.697	0.0896967	0.999045	0.597237	0.0197648	SBF2
3	107172033	rs75701938	A	C	0.1127	682688	6.5294	6.60337e-11	0.998662	0.00900784	0.00124414	NA
4	139635185	rs2135291	C	T	0.3253	682688	5.48	4.25326e-08	0.998116	0.00710194	0.00123196	NA
5	168199624	rs4867902	C	T	0.4873	682688	-4.4545	8.40889e-06	0.997139	-0.00612119	0.00123124	SLIT3
17	2574821	rs12938775	G	A	0.4949	682688	7.3182	2.51319e-13	0.996747	0.00892925	0.00130166	PAFAH1B1
15	86940622	rs4362360	T	C	0.4676	682688	5.9524	2.64239e-09	0.996464	0.00701128	0.00126439	AGBL1
13	55688491	rs3125762	A	G	0.2031	682688	-5.4074	6.39462e-08	0.996418	-0.938052	0.167391	NA
19	58895950	rs3794975	C	G	0.0754	682688	3.2927	0.000992303	0.99627	1.01674	0.183366	NA
18	49246292	rs186532	A	C	0.3803	682688	4.4583	8.26122e-06	0.992748	0.00685728	0.00132483	NA
18	35146366	rs80035064	T	A	0.2247	682688	-9.5	2.0989e-21	0.987906	-0.00977792	0.00160194	NA
11	113377488	rs7111031	C	A	0.3603	682688	-8.8636	7.74713e-19	0.986749	-1.29565	0.330448	NA
8	143316970	rs13262595	A	G	0.4485	682688	7.3636	1.79016e-13	0.985432	0.0165399	0.00234114	TSNARE1
14	23605973	rs3783436	T	C	0.3445	682688	5.087	3.63772e-07	0.983812	0.0057602	0.0013915	SLC7A8
12	99640159	rs77436242	G	C	0.049	682688	4.9038	9.40002e-07	0.982733	0.00577865	0.0014041	ANKS1B
3	107243836	rs151001836	T	G	0.0168	682688	-1.6411	0.100777	0.981938	-0.00605255	0.00143545	BBX
20	44668211	rs6124765	C	T	0.2567	682688	-2.76	0.00578014	0.980771	-0.00714267	0.00154872	SLC12A5
12	103437796	rs17041417	G	A	0.1761	682688	-4.8276	1.38188e-06	0.978847	-0.00558607	0.00143398	NA
19	51182747	rs73042598	T	G	0.0931	682688	-5.4211	5.92334e-08	0.978635	-0.00674232	0.0015443	SHANK1
2	185462041	rs10497655	T	C	0.3143	682688	6	1.97318e-09	0.978291	0.00725079	0.0016057	NA
17	8240800	rs7221194	T	G	0.3493	682688	4.4348	9.21578e-06	0.976401	0.10086	0.0157257	NA
14	78349748	rs185168372	G	T	0.0091	682688	-0.80508	0.420774	0.972195	-0.0062792	0.00158208	ADCK1
6	70503608	rs9360406	A	T	0.4128	682688	-4.1045	4.0519e-05	0.971959	-0.11399	0.0359749	LMBRD1
14	69704553	rs8007859	G	T	0.3753	682688	-6.1818	6.33748e-10	0.970053	-0.00756382	0.00177743	EXD2
2	215449556	rs908688	A	C	0.1535	682688	-6.0968	1.08213e-09	0.968451	-0.787085	0.258689	NA
17	44091886	rs9891103	C	T	0.2305	682688	-12.962	2.00939e-38	0.966464	-0.0311775	0.00592661	MAPT
15	96957969	rs35625885	A	G	0.1214	682688	-5.1212	3.03597e-07	0.965453	-0.0061987	0.00165767	NA
3	81810725	rs2290081	C	T	0.3498	682688	3.6957	0.000219282	0.965087	0.798694	0.271079	GBE1
1	205031116	rs2229866	C	T	0.3536	682688	-4.5652	4.99018e-06	0.955007	-0.00727318	0.0019664	CNTN2
16	7540198	rs8055816	C	T	0.4958	682688	4.4783	7.52398e-06	0.952318	0.00652577	0.00186708	RBFOX1
1	116552570	rs1775703	C	T	0.3141	682688	5.6087	2.03852e-08	0.950053	0.00614597	0.0018256	SLC22A15

### Sheet: extraversion finemapping
CHR	BP	SNP	A1	A2	MAF	N	Z	P	PIP	BETA_MEAN	BETA_SD	Gene
12	108618630	rs3764002	C	T	0.25766	237390	6.6444	3.04455e-11	0.998544	0.0129474	0.00187744	WSCD2
12	113906140	rs139906449	G	A	0.019547	237390	-4.77	1.84226e-06	0.986083	-0.00834018	0.00203639	LHX5
4	85363489	rs1444978	T	C	0.26053	237390	5.7447	9.20841e-09	0.97293	0.00997572	0.00243442	NA
7	331427	rs141537626	C	A	0.49975	237390	-4.7895	1.67197e-06	0.940604	-0.00801619	0.00265944	FOXL3
11	13230633	rs7947920	T	C	0.46702	237390	-6.0169	1.77789e-09	0.933306	-0.0103702	0.00328767	NA
1	34523335	rs9425897	C	T	0.37231	237390	4.3256	1.52117e-05	0.854531	0.00642112	0.0031246	CSMD2
12	19103082	rs10770410	G	A	0.39222	237390	4.8049	1.54829e-06	0.839648	0.00703507	0.00348985	NA
10	131170360	rs1711671	T	C	0.40283	237390	-4.5366	5.71684e-06	0.831607	-0.00689847	0.00353151	NA

### Sheet: agreeableness finemapping
CHR	BP	SNP	A1	A2	MAF	N	Z	P	PIP	BETA_MEAN	BETA_SD	Gene
4	125011321	rs28372159	T	A	0.1375	235374	-4.2763	1.90025e-05	0.885156	-0.00708032	0.0031301	NA
4	145659198	rs62344037	C	T	0.1021	235374	4.2234	2.40644e-05	0.843004	0.00664905	0.00337117	HHIP
18	53410912	rs12458596	A	G	0.3636	235374	5.5818	2.38042e-08	0.814807	0.00875231	0.00453094	NA
10	68178053	rs117597765	C	G	0.0519	235374	5.1624	2.43804e-07	0.800892	0.00787173	0.00429391	CTNNA3

### Sheet: conscientiousness finemapping
CHR	BP	SNP	A1	A2	MAF	N	Z	P	PIP	BETA_MEAN	BETA_SD	Gene
9	78092074	rs71509819	T	A	0.055987	252253	4.2612	2.03332e-05	0.908401	0.00723597	0.00296539	NA
16	72830539	rs62051555	C	G	0.036864	252253	-3.5436	0.000394704	0.877312	-0.00899165	0.0038326	ZFHX3
4	103188709	rs13107325	C	T	0.081776	252253	-3.8835	0.000102964	0.856393	-0.00619736	0.0031386	SLC39A8
8	81443461	rs78446248	G	A	0.036754	252253	5.7584	8.49149e-09	0.819989	0.00915119	0.0046412	NA
20	55015531	rs6069746	T	C	0.23769	252253	-4.5147	6.34065e-06	0.814435	-0.00691504	0.00373425	CASS4
11	16069086	rs78501763	C	T	0.050009	252253	-4.3919	1.12364e-05	0.806876	-0.00678304	0.00375062	SOX6
3	147791697	rs1381763	A	C	0.24574	252253	-3.9846	6.75939e-05	0.802995	-0.00610566	0.0034817	NA

### Sheet: openness finemapping
CHR	BP	SNP	A1	A2	MAF	N	Z	P	PIP	BETA_MEAN	BETA_SD	Gene
11	3681483	rs150574054	C	G	0.006639	237390	-4.7551	1.98348e-06	0.943789	-0.00877987	0.0028991	ART1
8	141647291	rs11996715	C	A	0.47519	237390	-5.4821	4.20307e-08	0.93258	-0.0103028	0.00338694	NA
5	144246075	rs17388293	G	A	0.10293	237390	4.3118	1.61931e-05	0.833167	0.00680994	0.00357248	NA
