## Supplementary material for "A genome-wide investigation into the underlying genetic architecture of personality traits and overlap with psychopathology": Suppl. sheet 8 Drug response

### Sheet: Neuro_drugs
Drug	Gene	EScore	P.value	Depression.drug
desipramine	FKBPL	1	6.18225e-08	yes
ciclosporin	FKBPL	1	6.18225e-08	yes
butein	FKBPL	1	6.18225e-08	yes
butamben	FKBPL	1	6.18225e-08	yes
alprostadil	VKORC1	1	6.18225e-08	yes
alprostadil	FKBPL	1	6.18225e-08	yes
tetryzoline	PLEKHM1	0.99651	1.70432e-14	yes
mg_262	NOL4	0.995227	3.50741e-15	yes
monensin	PLEKHM1	0.991274	3.7495e-13	yes
etoposide	PLEKHM1	0.991274	3.7495e-13	yes
hnmpa_(am)3	NOL4	0.990453	3.85815e-14	yes
calmidazolium	NOL4	0.988067	1.00312e-13	yes
metergoline	PLEKHM1	0.984293	5.41594e-12	yes
thiethylperazine	TMEM106B	0.984238	5.05644e-15	yes
chlorzoxazone	KCNJ3	0.984181	1.19904e-13	yes
thiethylperazine	PLEKHM1	0.980803	1.50662e-11	yes
tetryzoline	TMEM106B	0.980736	1.74677e-14	yes
monensin	TMEM106B	0.978984	3.05685e-14	yes
withaferin_a	NOL4	0.976134	3.41061e-12	yes
metergoline	TMEM106B	0.966725	7.18312e-13	yes
5707885	TMEM106B	0.966725	7.18312e-13	yes
5152487	ITIH1	0.948546	3.29957e-09	yes
flupentixol	ITIH1	0.947427	3.791e-09	yes
clofilium_tosylate	CADM2	0.94386	2.68002e-12	yes
napelline	CADM2	0.914035	1.14432e-10	yes
5114445	CADM2	0.903509	3.26047e-10	yes
flavoxate	CADM2	0.9	4.51686e-10	yes
h_7	CACNA1E	0.88458	0	yes
hc_toxin	CACNA1E	0.861992	0	yes
doxorubicin	CACNA1E	0.860544	0	yes
butoconazole	ITGA2B	0.832388	1.11022e-16	yes
15_delta_prostaglandin_j2	CRHR1	0.830974	0	yes
0297417_0002b	ITGA2B	0.826878	2.22045e-16	yes
hnmpa_(am)3	ITIH1	0.821628	9.42627e-10	yes
mebendazole	ITGA2B	0.808347	1.22124e-15	yes
medrysone	ITGA2B	0.806851	1.33227e-15	yes
digitoxigenin	CTF1	0.793604	4.21885e-15	yes
chlorprothixene	CREB3L1	0.78739	0	yes
12,13_eode	CRHR1	0.786491	0	yes
mebendazole	PACSIN3	0.785714	2.76446e-14	yes
h_7	ITGA2B	0.782516	1.06581e-14	yes
hnmpa_(am)3	CRHR1	0.77657	0	yes
niclosamide	SHISA9	0.76083	1.56801e-11	yes
desipramine	SHISA9	0.750058	3.21807e-11	yes
bepridil	NCAM1	0.749417	0	yes
benzonatate	SHISA9	0.749278	3.38882e-11	yes
celastrol	CREB3L1	0.748422	2.22045e-16	yes
alexidine	CREB3L1	0.747479	2.22045e-16	yes
flavoxate	SHISA9	0.745297	4.40756e-11	yes
pentamidine	SHISA9	0.741082	5.813e-11	yes
mg_262	CRHR1	0.735562	0	yes
gefitinib	KIRREL3	0.722546	9.99201e-16	yes
hc_toxin	NCAM1	0.711901	0	yes
bufexamac	NCAM1	0.707477	0	yes
lobeline	KIRREL3	0.698559	9.99201e-15	yes
ellipticine	KIRREL3	0.696181	1.25455e-14	yes
prestwick_559	NCAM1	0.672239	0	yes
albendazole	NCAM1	0.664531	0	yes
flupentixol	MVK	0.663277	1.90958e-14	yes
alsterpaullone	MVK	0.659996	2.62013e-14	yes
sulfathiazole	FOXP2	0.647028	0	yes
nocodazole	PACSIN3	0.629548	2.52943e-09	yes
0175029_0000	SERPING1	0.588768	0	yes
prochlorperazine	FOXP2	0.586244	4.44089e-16	yes
mitoxantrone	PACSIN3	0.583028	4.67158e-08	yes
cloperastine	PLCL2	0.581126	2.4305e-12	yes
calmidazolium	MDK	0.579141	1.52101e-14	yes
0175029_0000	GABBR1	0.573289	0	yes
digoxigenin	MDK	0.568172	5.16254e-14	yes
s_propranolol	ACVR2A	0.560716	0	yes
helveticoside	MDK	0.554323	2.33147e-13	yes
gw_8510	GABBR1	0.54279	0	yes
0297417_0002b	SERPING1	0.530024	0	yes
0173570_0000	SERPING1	0.527013	0	yes
(+)_chelidonine	SERPING1	0.524225	0	yes
digitoxigenin	ACVR2A	0.50662	0	yes
sc_58125	OR5B17	1	3.93674e-08	yes
ramifenazone	TTC12	1	3.72031e-12	yes
prestwick_1100	SIM1	1	6.2944e-10	yes
prestwick_1100	LSAMP	1	6.2944e-10	yes
emetine	YLPM1	1	6.18225e-08	yes
diethylcarbamazine	RPS6KL1	1	2.7369e-15	yes
diethylcarbamazine	BCKDK	1	2.7369e-15	yes
diethylcarbamazine	ANKK1	1	2.7369e-15	yes
diethylcarbamazine	AATK	1	2.7369e-15	yes
coralyne	YLPM1	1	6.18225e-08	yes
cicloheximide	YLPM1	1	6.18225e-08	yes
cephaeline	YLPM1	1	6.18225e-08	yes
c_75	OLR1	1	9.38121e-16	yes
buspirone	OLR1	1	9.38121e-16	yes
bretylium_tosilate	YLPM1	1	6.18225e-08	yes
bisacodyl	OLR1	1	9.38121e-16	yes
benperidol	VWA7	1	7.58869e-07	yes
15_delta_prostaglandin_j2	GRM5	1	2.36094e-13	yes
1,5_isoquinolinediol	KCNJ3	1	2.36094e-13	yes
1,5_isoquinolinediol	GRM5	1	2.36094e-13	yes
0179445_0000	KCNJ3	1	2.36094e-13	yes
0179445_0000	GRM5	1	2.36094e-13	yes
(_)_catechin	KCNJ3	1	2.36094e-13	yes
(_)_catechin	GRM5	1	2.36094e-13	yes
pergolide	TTC12	0.998261	2.23218e-11	yes
amodiaquine	SIM1	0.998088	3.1472e-09	yes
amodiaquine	LSAMP	0.998088	3.1472e-09	yes
alfuzosin	SIM1	0.998088	3.1472e-09	yes
alfuzosin	LSAMP	0.998088	3.1472e-09	yes
emetine	TEF	0.997773	1.64609e-07	yes
tocainide	RPS6KL1	0.997765	7.66332e-14	yes
tocainide	BCKDK	0.997765	7.66332e-14	yes
tocainide	ANKK1	0.997765	7.66332e-14	yes
tocainide	AATK	0.997765	7.66332e-14	yes
cephaeline	TEF	0.996659	3.29218e-07	yes
alpha_ergocryptine	TTC12	0.996522	7.81264e-11	yes
ouabain	GLIS3	0.995258	2.69454e-07	yes
(+)_chelidonine	MYO1H	0.994792	1.50003e-08	yes
dropropizine	ZDHHC5	0.994783	2.08337e-10	yes
puromycin	GLIS3	0.99458	2.75318e-07	yes
lobeline	GRM5	0.991259	8.50672e-15	yes
digitoxigenin	GLIS3	0.991192	3.06545e-07	yes
medrysone	SORCS3	0.991062	8.21891e-12	yes
asiaticoside	SORCS3	0.991062	8.21891e-12	yes
apomorphine	VRK2	0.989529	8.12391e-13	yes
3_acetamidocoumarin	CLP1	0.989474	3.05193e-16	yes
isotretinoin	UBE3B	0.98806	1.16166e-07	yes
acetylsalicylic_acid	SORCS3	0.98771	3.38719e-11	yes
glibenclamide	SORCS3	0.986592	5.08078e-11	yes
withaferin_a	UBE3B	0.986567	1.67796e-07	yes
ouabain	HIST1H2AL	0.986063	1.16578e-10	yes
dirithromycin	ENAH	0.985068	7.31637e-14	yes
pergolide	L3MBTL2	0.984392	2.24367e-07	yes
fenbendazole	RABGAP1L	0.98434	2.48908e-12	yes
todralazine	ZDHHC5	0.982609	1.11721e-08	yes
thioperamide	VRK2	0.982063	3.94403e-15	yes
emetine	HIST1H2AL	0.980836	4.80443e-10	yes
rotenone	RASSF1	0.980769	4.99576e-13	yes
phenindione	ZDHHC5	0.97913	2.30212e-08	yes
ifenprodil	ZDHHC5	0.97913	2.30212e-08	yes
cephaeline	HIST1H2AL	0.979094	7.20665e-10	yes
bw_b70c	ATF6B	0.978417	3.69994e-15	yes
anisomycin	ATF6B	0.976019	7.39988e-15	yes
cp_690334_01	HIST1H2BN	0.974281	2.82889e-19	yes
cp_690334_01	HIST1H2BL	0.974281	2.82889e-19	yes
cp_690334_01	HIST1H2BC	0.974281	2.82889e-19	yes
cp_690334_01	HIST1H2AC	0.974281	2.82889e-19	yes
alexidine	FNBP4	0.973934	2.58357e-13	yes
alpha_ergocryptine	ZMYND10	0.972077	1.16063e-10	yes
rotenone	ARHGAP27	0.972067	2.01513e-09	yes
zuclopenthixol	ARFGAP2	0.971067	3.15477e-10	yes
5707885	TSNARE1	0.971054	7.42628e-12	yes
meprylcaine	EIF4G3	0.96699	1.22903e-16	yes
pyrithyldione	VRK2	0.965247	5.27883e-13	yes
trimethobenzamide	HIST1H2BN	0.965204	5.4584e-18	yes
trimethobenzamide	HIST1H2BL	0.965204	5.4584e-18	yes
trimethobenzamide	HIST1H2BC	0.965204	5.4584e-18	yes
trimethobenzamide	HIST1H2AC	0.965204	5.4584e-18	yes
napelline	ENAH	0.962443	2.98095e-13	yes
chlorzoxazone	KCNJ3	0.961336	6.8026e-15	yes
mepacrine	TSNARE1	0.959068	1.41641e-11	yes
rifabutin	ENAH	0.957692	3.98681e-13	yes
rescinnamine	BCKDK	0.955426	2.91348e-14	yes
anisomycin	PROX2	0.952909	2.44249e-15	yes
perhexiline	ENAH	0.95181	5.70433e-13	yes
chlorzoxazone	VKORC1	0.949881	3.3454e-10	yes
podophyllotoxin	ARHGAP27	0.946369	7.06863e-08	yes
podophyllotoxin	ARFGAP2	0.943264	1.12778e-09	yes
glibenclamide	PAX6	0.942643	0	yes
benzamil	MBD5	0.942584	3.00763e-15	yes
trifluoperazine	TSNARE1	0.939846	3.92331e-11	yes
6_azathymine	GRM8	0.937622	3.90589e-16	yes
prestwick_691	TMEM115	0.937063	1.17146e-09	yes
vorinostat	CNNM2	0.934945	3.03126e-07	yes
oligomycin	MAGI1	0.934783	1.14881e-14	yes
ajmaline	MAGI1	0.927536	3.49198e-14	yes
hc_toxin	CNNM2	0.926587	4.00867e-07	yes
15_delta_prostaglandin_j2	MAGI1	0.922705	6.96989e-14	yes
azacyclonol	PAX6	0.922693	0	yes
desipramine	CNNM2	0.919584	5.05657e-07	yes
puromycin	PROX2	0.917817	2.87548e-14	yes
monensin	TSNARE1	0.917684	1.23784e-10	yes
bromocriptine	TSNARE1	0.91678	1.29653e-10	yes
pha_00745360	POLR3H	0.915641	9.83718e-12	yes
eticlopride	NEK4	0.91236	9.75785e-12	yes
lanatoside_c	TCF4	0.90802	4.44089e-16	yes
hydroquinine	NEK4	0.906742	1.84477e-11	yes
reserpine	GRM8	0.904483	6.08811e-14	yes
calycanthine	PAX6	0.904182	0	yes
bw_b70c	PAX6	0.904182	0	yes
resveratrol	MSRA	0.903288	3.60855e-10	yes
sanguinarine	GRM8	0.902534	7.79306e-14	yes
mebendazole	TNXB	0.901205	2.26744e-15	yes
prestwick_983	NEK4	0.901124	3.368e-11	yes
helveticoside	TCF4	0.89488	1.22124e-15	yes
stock1n_35874	LSM2	0.892768	0	yes
perhexiline	PROX2	0.885669	2.57794e-13	yes
celastrol	GPSM3	0.884897	1.11022e-16	yes
calmidazolium	PAX6	0.884232	0	yes
esculetin	PHF2	0.880201	4.80886e-15	yes
cicloheximide	PROX2	0.879783	3.81917e-13	yes
furazolidone	PHF2	0.878049	6.41984e-15	yes
napelline	TNXB	0.877259	3.4039e-14	yes
vorinostat	AGBL2	0.875	7.18989e-11	yes
alsterpaullone	ACO2	0.873294	2.03881e-12	yes
proscillaridin	TCF4	0.871772	7.10543e-15	yes
cicloheximide	TCF4	0.871627	7.21645e-15	yes
hydroquinine	SFMBT1	0.868611	1.42972e-09	yes
clofilium_tosylate	CTNND1	0.868093	1.87017e-12	yes
napelline	LINGO2	0.864068	2.88658e-15	yes
depudecin	LINGO2	0.859733	4.10782e-15	yes
medrysone	TNXB	0.850753	5.78973e-13	yes
butein	SLC39A13	0.850408	6.23057e-13	yes
piribedil	TNXB	0.845934	9.29797e-13	yes
ajmaline	ELAVL2	0.845178	0	yes
scopolamine	TNXB	0.843524	1.17352e-12	yes
0297417_0002b	VPS41	0.840718	0	yes
dexpropranolol	EXD2	0.838554	2.24424e-12	yes
podophyllotoxin	PPP6C	0.837252	1.44329e-15	yes
phenyl_biguanide	FAM120A	0.833738	1.11022e-16	yes
cloperastine	GPSM3	0.832578	8.43769e-15	yes
glibenclamide	POU6F2	0.831462	0	yes
h_7	DLST	0.83033	0	yes
podophyllotoxin	LINGO2	0.829397	4.26326e-14	yes
alsterpaullone	DLST	0.829193	0	yes
alexidine	LINGO2	0.828264	4.64073e-14	yes
0179445_0000	GPSM3	0.828007	1.22124e-14	yes
amitriptyline	ELAVL2	0.827565	0	yes
pentetrazol	DLGAP2	0.825088	1.26252e-10	yes
gw_8510	PCCB	0.824895	5.9952e-14	yes
5666823	DLST	0.824585	0	yes
15_delta_prostaglandin_j2	ELAVL2	0.822643	0	yes
prestwick_559	LINGO2	0.812658	1.49991e-13	yes
ajmaline	POU6F2	0.812528	0	yes
chlortetracycline	POU6F2	0.80916	0	yes
nefopam	GPSM3	0.803831	8.02691e-14	yes
1,5_isoquinolinediol	KIF2A	0.803299	0	yes
15_delta_prostaglandin_j2	POU6F2	0.799805	0	yes
5114445	CTNND1	0.795853	1.55103e-10	yes
dexpropranolol	SGCZ	0.792566	3.31011e-10	yes
5109870	UGP2	0.789515	8.18345e-13	yes
bepridil	LINGO1	0.787551	0	yes
fisetin	NT5C2	0.786755	1.15875e-11	yes
nocodazole	TOB2	0.785066	2.55351e-15	yes
rotenone	DLGAP2	0.781928	2.74888e-09	yes
allantoin	LINGO1	0.777645	0	yes
celastrol	SGCZ	0.771868	1.05694e-09	yes
apramycin	SGCZ	0.767215	1.36632e-09	yes
gw_8510	DLST	0.759795	0	yes
digitoxigenin	SGCZ	0.758513	2.1993e-09	yes
valproic_acid	CTNND1	0.756638	1.45363e-09	yes
perhexiline	CTNND1	0.755699	1.53144e-09	yes
0175029_0000	PSMC3	0.754985	0	yes
h_7	ME1	0.746832	2.22045e-16	yes
bambuterol	IGSF9B	0.7422	3.40125e-12	yes
monensin	VPS41	0.741091	0	yes
alsterpaullone	ME1	0.738787	5.55111e-16	yes
chlorphenesin	ARHGAP27	0.738281	1.27954e-08	yes
doxorubicin	NT5C2	0.736699	2.808e-10	yes
clofazimine	ARHGAP27	0.735547	1.54021e-08	yes
gw_8510	NT5C2	0.733981	3.31867e-10	yes
gw_8510	ME1	0.729571	1.44329e-15	yes
5707885	DLST	0.728692	0	yes
chlortetracycline	IGSF9B	0.724916	1.50325e-11	yes
tonzonium_bromide	PCLO	0.724143	0	yes
clofilium_tosylate	KDM3A	0.71668	0	yes
ifosfamide	CC2D2A	0.707735	2.22045e-16	yes
cp_863187	IGSF9B	0.707632	6.19056e-11	yes
trifluoperazine	VPS41	0.699393	3.55271e-15	yes
digoxigenin	MED24	0.699086	2.22045e-16	yes
meglumine	PCLO	0.698615	0	yes
apramycin	MYBPC3	0.694628	0	yes
sc_560	SATB2	0.692087	0	yes
anisomycin	NOTCH4	0.689839	0	yes
amodiaquine	MBD5	0.68421	9.60343e-14	yes
hc_toxin	CLIC1	0.683374	4.44089e-16	yes
trimetazidine	TMEM110	0.676171	0	yes
tonzonium_bromide	BAIAP2L1	0.675713	0	yes
0297417_0002b	NSF	0.670982	0	yes
perhexiline	NOTCH4	0.668649	0	yes
clioquinol	MBD5	0.666467	4.61409e-13	yes
amoxapine	PCLO	0.6664	4.44089e-16	yes
dl_thiorphan	TAOK3	0.665012	0	yes
podophyllotoxin	RANGAP1	0.663332	0	yes
digitoxigenin	MYBPC3	0.662901	0	yes
ms_275	MYBPC3	0.662613	0	yes
anisomycin	SATB2	0.650946	0	yes
podophyllotoxin	BAIAP2L1	0.650422	0	yes
clozapine	BAIAP2L1	0.650247	0	yes
hc_toxin	PCLO	0.648703	2.88658e-15	yes
stock1n_35874	CELF4	0.648609	0	yes
amoxicillin	BAIAP2L1	0.648493	0	yes
bisacodyl	CSDC2	0.645899	4.13814e-10	yes
pnu_0230031	BBX	0.644029	2.93987e-13	yes
hc_toxin	MAP1LC3B	0.637104	0	yes
lanatoside_c	HIST1H3J	0.634037	1.11022e-16	yes
ouabain	RANGAP1	0.627445	1.22124e-15	yes
cp_645525_01	BAIAP2L1	0.624923	3.33067e-16	yes
azacyclonol	NOTCH4	0.623784	3.33067e-16	yes
ouabain	HIST1H3J	0.61786	7.77156e-16	yes
prestwick_685	DCC	0.614793	0	yes
ifosfamide	USP34	0.613573	1.11022e-16	yes
raloxifene	EMX2	0.612714	1.56629e-08	yes
vorinostat	SLC44A4	0.61262	1.14575e-13	yes
monastrol	SLC44A4	0.611338	1.30229e-13	yes
(_)_isoprenaline	MAD1L1	0.610159	0	yes
helveticoside	HIST1H3J	0.609149	2.10942e-15	yes
5152487	SEMA6D	0.597009	0	yes
flupentixol	SLC44A4	0.595688	6.04072e-13	yes
amoxapine	STX1B	0.590433	0	yes
cp_645525_01	NSF	0.584256	0	yes
tetrandrine	MAP1LC3B	0.583319	1.11022e-16	yes
5152487	DCC	0.581542	0	yes
hc_toxin	STX1B	0.574985	0	yes
(+)_chelidonine	FBXO31	0.574593	0	yes
(+)_chelidonine	TAOK3	0.572143	0	yes
antazoline	DCC	0.56473	0	yes
allantoin	DCC	0.561385	0	yes
albendazole	GNAI2	0.560924	0	yes
0179445_0000	SEMA6D	0.555867	0	yes
(+)_chelidonine	MAD1L1	0.554016	0	yes
h_7	SPCS1	0.546442	5.06262e-14	yes
gw_8510	SPCS1	0.535252	1.80189e-13	yes
doxorubicin	SPCS1	0.523615	6.55698e-13	yes
allantoin	LRP4	0.521244	0	yes
0297417_0002b	CDH2	0.504514	0	yes
josamycin	NOL4	0.97852	1.89478e-12	no
loxapine	TOX3	0.968376	9.66529e-08	no
1,4_chrysenequinone	ITIH1	0.95302	1.83878e-09	no
profenamine	TOX3	0.937203	2.80951e-07	no
ciclopirox	TOX3	0.93246	3.29475e-07	no
estropipate	CADM2	0.922807	4.35863e-11	no
8_azaguanine	CACNA1E	0.874917	0	no
azacitidine	CACNA1E	0.864853	0	no
pyrvinium	CTF1	0.852054	0	no
suloctidil	CTF1	0.824769	3.33067e-16	no
homochlorcyclizine	CTF1	0.816671	5.55111e-16	no
terfenadine	CTF1	0.790068	5.66214e-15	no
prestwick_1083	CRHR1	0.781309	0	no
felodipine	CREB3L1	0.77759	0	no
stock1n_35215	CREB3L1	0.772462	0	no
(_)_mk_801	KIRREL3	0.766269	0	no
trazodone	MVK	0.74176	0	no
pempidine	KIRREL3	0.700043	8.65974e-15	no
epiandrosterone	MVK	0.677801	4.55191e-15	no
oxetacaine	MVK	0.661637	2.23155e-14	no
ebselen	PLCL2	0.65862	9.99201e-16	no
riluzole	PACSIN3	0.645561	8.80289e-10	no
8_azaguanine	GABBR1	0.601729	0	no
beta_escin	PLCL2	0.59445	6.80789e-13	no
camptothecin	GABBR1	0.592707	0	no
prestwick_1080	GABBR1	0.587433	0	no
dilazep	PACSIN3	0.586569	3.77125e-08	no
drofenine	PLCL2	0.584356	1.79012e-12	no
prenylamine	PLCL2	0.581492	2.3479e-12	no
berberine	ACVR2A	0.577173	0	no
pimethixene	MDK	0.570266	4.09672e-14	no
berberine	MDK	0.552058	2.97207e-13	no
prestwick_674	VWA7	1	7.58869e-07	no
crotamiton	VWA7	1	7.58869e-07	no
cp_944629	MMAB	1	6.18225e-08	no
corynanthine	VWA7	1	7.58869e-07	no
amantadine	MMAB	1	6.18225e-08	no
5211181	MMAB	1	6.18225e-08	no
dosulepin	ENAH	0.985747	7.00551e-14	no
ciclopirox	ATF6B	0.983213	7.78935e-16	no
iopamidol	DCAF5	0.982578	3.10875e-10	no
f0447_0125	UBE3B	0.981933	4.10408e-07	no
monorden	RASSF1	0.980769	4.99576e-13	no
sr_95531	ATF6B	0.976019	7.39988e-15	no
daunorubicin	BCKDK	0.972868	4.5392e-16	no
3_hydroxy_dl_kynurenine	FNBP4	0.971564	4.52124e-13	no
nortriptyline	ARFGAP2	0.966998	3.8101e-10	no
nadolol	FBXL19	0.965217	1.9766e-07	no
monorden	ZMYND10	0.965096	4.20413e-10	no
aminoglutethimide	FBXL19	0.961739	3.0034e-07	no
5186324	DCAF5	0.95993	1.84406e-08	no
mk_886	ARFGAP2	0.959765	5.31872e-10	no
daunorubicin	DDAH2	0.955078	7.36598e-19	no
primidone	TMEM115	0.952797	1.55565e-10	no
sc_19220	FBXL19	0.951304	8.82962e-07	no
propranolol	MBD5	0.949761	7.83454e-16	no
scriptaid	CNNM2	0.946917	2.02236e-07	no
piperlongumine	EIF4G3	0.937864	4.99482e-14	no
6_bromoindirubin_3'_oxime	EIF4G3	0.935922	6.81112e-14	no
exemestane	MAGI1	0.934783	1.14881e-14	no
zimeldine	EIF4G3	0.930097	1.64993e-13	no
naftifine	TMEM115	0.924825	4.20883e-09	no
imatinib	MMAB	0.92113	1.63812e-08	no
harmol	MSH5	0.914062	1.89947e-15	no
prasterone	POLR3H	0.906087	1.67755e-12	no
levomepromazine	TMEM115	0.902759	2.64257e-10	no
tremorine	VKORC1	0.897375	4.96309e-08	no
diltiazem	VKORC1	0.897375	4.96309e-08	no
(+)_isoprenaline	ITIH1	0.893365	8.18007e-09	no
convolamine	AHSA2	0.892617	4.24126e-07	no
methotrexate	DDAH2	0.884766	8.70509e-14	no
memantine	GALNT2	0.876543	8.99701e-12	no
verteporfin	KCTD10	0.874293	4.95571e-09	no
prestwick_692	PPP6C	0.871031	1.11022e-16	no
genistein	HSD3B7	0.870815	6.31505e-11	no
benzethonium_chloride	AGBL2	0.869718	1.13656e-10	no
semustine	MSRA	0.86325	7.89531e-09	no
tropicamide	HSD3B7	0.862217	1.01553e-10	no
methotrexate	ACO2	0.861598	6.28798e-12	no
5182598	MSRA	0.860735	1.02605e-08	no
meclofenoxate	EXD2	0.860392	2.16762e-13	no
amrinone	HSD3B7	0.860181	1.13568e-10	no
semustine	DDAH2	0.859375	1.28031e-12	no
meclofenamic_acid	LINGO1	0.857715	0	no
prestwick_689	KCTD10	0.853267	1.27077e-08	no
econazole	GALNT2	0.851852	8.07688e-11	no
1,4_chrysenequinone	PSMC3	0.848311	0	no
triflupromazine	HSD3B7	0.847907	2.21596e-10	no
hemicholinium	GALNT2	0.846561	1.24209e-10	no
diltiazem	AGBL2	0.841549	1.02847e-09	no
moxisylyte	SLC39A13	0.840806	1.18938e-12	no
dosulepin	MSRA	0.831722	6.16532e-08	no
clopamide	LINGO1	0.830637	0	no
thiamazole	PPP6C	0.824303	4.21885e-15	no
imipramine	GPSM3	0.819167	2.44249e-14	no
finasteride	DCAF5	0.817968	5.95564e-08	no
syrosingopine	SLC39A13	0.812364	7.73504e-12	no
prestwick_1083	POU6F2	0.811705	0	no
antimycin_a	PCCB	0.807387	2.21712e-13	no
etynodiol	PCCB	0.80654	2.36033e-13	no
betahistine	NTM	0.803371	1.48681e-07	no
acetylsalicylsalicylic_acid	TOB2	0.802891	5.55111e-16	no
atropine_methonitrate	DLGAP2	0.801363	7.18587e-10	no
rottlerin	DLGAP2	0.797829	9.23706e-10	no
5252917	NTM	0.797753	1.97981e-07	no
prestwick_1083	ELAVL2	0.79234	0	no
monobenzone	SLC39A13	0.791667	2.90132e-11	no
ar_a014418	XPO1	0.781843	0	no
prestwick_1084	XPO1	0.779279	0	no
ampyrone	IGSF9B	0.777778	1.22794e-13	no
amphotericin_b	TOB2	0.77032	9.10383e-15	no
tolazoline	TOB2	0.768408	1.07692e-14	no
carteolol	CC2D2A	0.755725	0	no
tyrphostin_ag_825	NT5C2	0.74015	2.26914e-10	no
prestwick_920	MYBPC3	0.738749	0	no
kinetin	TRIM31	0.735028	2.07612e-14	no
azacitidine	ME1	0.734664	8.88178e-16	no
daunorubicin	ME1	0.723081	2.66453e-15	no
flunixin	ARHGAP27	0.710417	6.88713e-08	no
fluspirilene	TRIM31	0.707081	2.29705e-13	no
bacitracin	TMEM110	0.705487	0	no
5186223	NUP160	0.703549	0	no
demecarium_bromide	MEI1	0.702772	1.24567e-13	no
diprophylline	MED24	0.70136	1.11022e-16	no
biperiden	DMAP1	0.700857	0	no
chlorcyclizine	VPS41	0.698484	3.88578e-15	no
iocetamic_acid	MED24	0.69607	3.33067e-16	no
prenylamine	TRIM31	0.693357	7.222e-13	no
iohexol	MED24	0.684593	8.88178e-16	no
digoxin	MYBPC3	0.681024	0	no
suloctidil	TRIM31	0.677016	2.74314e-12	no
sulfamerazine	EMX2	0.676744	2.58285e-10	no
camptothecin	CLIC1	0.670066	1.66534e-15	no
scriptaid	SLC44A4	0.662898	6.66134e-16	no
stock1n_35215	CLIC1	0.658584	5.44009e-15	no
digoxin	SATB2	0.657779	0	no
3_nitropropionic_acid	SEMA6D	0.650703	0	no
trimethadione	RANGAP1	0.643807	2.22045e-16	no
carbamazepine	TMEM110	0.637031	2.22045e-16	no
scriptaid	MAP1LC3B	0.633311	0	no
vanoxerine	NOTCH4	0.632791	1.11022e-16	no
meptazinol	EMX2	0.632011	4.74495e-09	no
carbinoxamine	TMEM110	0.626483	5.55111e-16	no
ly_294002	STX1B	0.614382	0	no
oxybuprocaine	EMX2	0.614301	1.42177e-08	no
protriptyline	MAP1LC3B	0.610254	0	no
lovastatin	PRRC2A	0.593898	8.97972e-08	no
dosulepin	MAP1LC3B	0.58464	1.11022e-16	no
alvespimycin	GNAI2	0.583693	0	no
pyrvinium	CSDC2	0.582867	2.59846e-08	no
alpha_yohimbine	STX1B	0.573294	0	no
prednisone	USP34	0.565176	2.30926e-14	no
5149715	SEMA6D	0.562243	0	no
altretamine	GNAI2	0.552695	0	no
ciclopirox	CSDC2	0.528596	6.53047e-07	no
digoxin	CSDC2	0.528352	6.62087e-07	no
alpha_yohimbine	KDM3A	0.526667	0	no

### Sheet: MDD_drugs
Drug	Gene	EScore	P.value
desipramine	B3GALTL	1	6.18225e-08
tacrolimus	SCAI	1	6.18225e-08
sc_58125	OR2B2	1	4.0871e-13
sc_58125	OR12D3	1	4.0871e-13
ramifenazone	TTC12	1	3.72031e-12
prestwick_1100	LSAMP	1	6.2944e-10
paclitaxel	INA	1	7.80122e-08
metformin	ARVCF	1	1.46436e-09
meteneprost	PDCD11	1	4.28579e-10
emetine	YLPM1	1	6.18225e-08
dirithromycin	BSN	1	6.01759e-12
diethylcarbamazine	MARK3	1	2.7369e-15
diethylcarbamazine	ANKK1	1	2.7369e-15
coralyne	YLPM1	1	6.18225e-08
ciclosporin	B3GALTL	1	6.18225e-08
cicloheximide	YLPM1	1	6.18225e-08
cephaeline	YLPM1	1	6.18225e-08
cephaeline	MAML3	1	6.18225e-08
cay_10397	PDCD11	1	4.28579e-10
carbimazole	BTBD18	1	2.03318e-07
c_75	FADS2	1	9.38121e-16
butein	B3GALTL	1	6.18225e-08
butamben	B3GALTL	1	6.18225e-08
buspirone	FADS2	1	9.38121e-16
bretylium_tosilate	YLPM1	1	6.18225e-08
bretylium_tosilate	MAML3	1	6.18225e-08
bisacodyl	FADS2	1	9.38121e-16
bendroflumethiazide	BSN	1	6.01759e-12
alprostadil	B3GALTL	1	6.18225e-08
acetohexamide	BSN	1	6.01759e-12
2_deoxy_d_glucose	ITGB6	1	2.36094e-13
2_deoxy_d_glucose	GABRA1	1	2.36094e-13
15_delta_prostaglandin_j2	ITGB6	1	2.36094e-13
15_delta_prostaglandin_j2	GRM5	1	2.36094e-13
15_delta_prostaglandin_j2	GABRA1	1	2.36094e-13
1,5_isoquinolinediol	ITGB6	1	2.36094e-13
1,5_isoquinolinediol	GRM5	1	2.36094e-13
1,5_isoquinolinediol	GABRA1	1	2.36094e-13
0179445_0000	ITGB6	1	2.36094e-13
0179445_0000	GRM5	1	2.36094e-13
0179445_0000	GABRA1	1	2.36094e-13
0179445_0000	BTN2A1	1	2.36094e-13
(_)_catechin	ITGB6	1	2.36094e-13
(_)_catechin	GRM5	1	2.36094e-13
(_)_catechin	GABRA1	1	2.36094e-13
(_)_catechin	BTN2A1	1	2.36094e-13
harpagoside	TRMT61A	0.998885	3.66613e-10
emetine	ZNF660	0.998885	3.66613e-10
pergolide	TTC12	0.998261	2.23218e-11
amodiaquine	LSAMP	0.998088	3.1472e-09
alfuzosin	LSAMP	0.998088	3.1472e-09
tocainide	MARK3	0.997765	7.66332e-14
tocainide	ANKK1	0.997765	7.66332e-14
colistin	CSMD3	0.997664	6.03724e-07
conessine	OR2B2	0.996652	2.28878e-11
conessine	OR12D3	0.996652	2.28878e-11
alpha_ergocryptine	TTC12	0.996522	7.81264e-11
dropropizine	ZDHHC5	0.994783	2.08337e-10
chlorphenesin	ARVCF	0.992908	5.12527e-08
emetine	ZNF502	0.992196	2.41965e-08
7_aminocephalosporanic_acid	OR2B2	0.992188	3.23699e-10
7_aminocephalosporanic_acid	OR12D3	0.992188	3.23699e-10
cephaeline	PAX5	0.992152	2.20853e-17
benfluorex	PAX5	0.992152	2.20853e-17
lobeline	GRM5	0.991259	8.50672e-15
cephaeline	ZNF502	0.991081	3.62947e-08
medrysone	SORCS3	0.991062	8.21891e-12
asiaticoside	SORCS3	0.991062	8.21891e-12
clomipramine	PAX5	0.991031	4.69313e-17
cephaeline	PCGF6	0.989922	4.65662e-15
apomorphine	VRK2	0.989529	8.12391e-13
isotretinoin	RNF123	0.98806	1.16166e-07
rotenone	NICN1	0.987826	2.94648e-09
5224221	NICN1	0.987826	2.94648e-09
acetylsalicylic_acid	SORCS3	0.98771	3.38719e-11
glibenclamide	SORCS3	0.986592	5.08078e-11
withaferin_a	RNF123	0.986567	1.67796e-07
emetine	PCGF6	0.986562	2.41298e-14
fenbendazole	TBC1D21	0.986547	5.67442e-16
ouabain	HIST1H2AL	0.986063	1.16578e-10
ouabain	HIST1H2AG	0.986063	1.16578e-10
dirithromycin	LRFN5	0.9844	2.46035e-11
thiethylperazine	TMEM106B	0.984238	5.05644e-15
chlorzoxazone	KCNJ13	0.984181	1.19904e-13
spaglumic_acid	NRD1	0.983213	7.78935e-16
todralazine	ZDHHC5	0.982609	1.11721e-08
thioperamide	VRK2	0.982063	3.94403e-15
rifabutin	LRFN5	0.981235	2.89099e-11
prestwick_691	NCOA5	0.980907	1.00312e-12
emetine	HIST1H2AL	0.980836	4.80443e-10
emetine	HIST1H2AG	0.980836	4.80443e-10
tetryzoline	TMEM106B	0.980736	1.74677e-14
phenindione	ZDHHC5	0.97913	2.30212e-08
ifenprodil	ZDHHC5	0.97913	2.30212e-08
cephaeline	HIST1H2AL	0.979094	7.20665e-10
cephaeline	HIST1H2AG	0.979094	7.20665e-10
monensin	TMEM106B	0.978984	3.05685e-14
xylazine	USMG5	0.97891	4.7524e-17
apigenin	USMG5	0.97891	4.7524e-17
valinomycin	ZFHX3	0.977528	2.2624e-17
lobeline	LRFN5	0.977391	3.514e-11
luteolin	USMG5	0.977153	8.77367e-17
scoulerine	CAMKV	0.976536	8.10149e-10
demecolcine	CAMKV	0.976536	8.10149e-10
valinomycin	PCGF6	0.976484	8.22168e-13
clofilium_tosylate	PCGF6	0.976484	8.22168e-13
alexidine	ARHGAP15	0.976247	6.73441e-15
arachidonyltrifluoromethane	PCNP	0.974806	2.54195e-16
cp_690334_01	HIST1H2BN	0.974281	2.82889e-19
cp_690334_01	HIST1H2BL	0.974281	2.82889e-19
cp_690334_01	HIST1H2AJ	0.974281	2.82889e-19
clozapine	SGIP1	0.974215	5.41491e-14
ellipticine	USMG5	0.973638	2.71566e-16
procarbazine	TBC1D21	0.973094	7.44551e-14
norethisterone	KCNJ13	0.971751	2.57461e-13
ajmaline	LRFN5	0.970156	5.06335e-11
podophyllotoxin	TBC1D21	0.96861	2.40165e-13
metergoline	TMEM106B	0.966725	7.18312e-13
5707885	TMEM106B	0.966725	7.18312e-13
ifosfamide	NCOA5	0.966587	2.49237e-11
bisacodyl	MAML3	0.965451	9.3097e-09
pyrithyldione	VRK2	0.965247	5.27883e-13
pha_00767505e	BTBD18	0.965217	1.9766e-07
trimethobenzamide	HIST1H2BN	0.965204	5.4584e-18
trimethobenzamide	HIST1H2BL	0.965204	5.4584e-18
trimethobenzamide	HIST1H2AJ	0.965204	5.4584e-18
capsaicin	KCNJ13	0.964972	3.89022e-13
flunisolide	KCNJ13	0.962712	4.46088e-13
stock1n_35874	NRD1	0.961631	2.12747e-13
amitriptyline	SGCD	0.96088	1.82246e-22
minoxidil	CAMKV	0.959777	1.43572e-08
ambroxol	MAML3	0.959693	2.04743e-08
methyldopa	CAMKV	0.957542	1.93199e-08
h_89	BTBD18	0.956522	5.30166e-07
anisomycin	PROX2	0.952909	2.44249e-15
pnu_0230031	RBM4B	0.952153	1.67669e-11
puromycin	ZFHX3	0.951685	2.55766e-14
apramycin	KCNJ13	0.950283	9.41913e-13
emetine	ARHGAP15	0.950119	1.61665e-12
clofazimine	ARHGAP15	0.947743	2.35149e-12
glibenclamide	PAX6	0.942643	0
valinomycin	ARHGAP15	0.940618	6.69152e-12
6_azathymine	GRM8	0.937622	3.90589e-16
pentamidine	SGCD	0.933985	1.41887e-19
paracetamol	PSORS1C1	0.928962	9.28711e-07
myosmine	RBM4B	0.925837	4.57786e-10
nomegestrol	CIR1	0.924693	3.82621e-10
canadine	RBM4B	0.923445	5.86539e-10
azacyclonol	PAX6	0.922693	0
ms_275	STAB1	0.92029	1.57812e-17
glibenclamide	SGCD	0.919315	2.30739e-18
puromycin	PROX2	0.917817	2.87548e-14
mefloquine	SGCD	0.91687	3.52922e-18
oligomycin	SGCD	0.915105	3.53016e-18
lanatoside_c	TCF4	0.90802	4.44089e-16
reserpine	GRM8	0.904483	6.08811e-14
calycanthine	PAX6	0.904182	0
bw_b70c	PAX6	0.904182	0
glycopyrronium_bromide	IP6K1	0.903167	1.01306e-11
sanguinarine	GRM8	0.902534	7.79306e-14
helveticoside	TCF4	0.89488	1.22124e-15
irinotecan	STAB1	0.89372	8.62696e-16
sanguinarine	IGSF21	0.890459	1.16277e-08
ajmaline	ESR1	0.89	0
fenbendazole	PACRG	0.889794	4.5195e-12
sulconazole	IGSF21	0.888104	1.28532e-08
depudecin	AMIGO3	0.886425	2.6334e-11
perhexiline	PROX2	0.885669	2.57794e-13
clioquinol	CCDC36	0.885068	2.84326e-11
calmidazolium	PAX6	0.884232	0
butoconazole	PACRG	0.883803	3.22073e-11
scopolamine	STAB1	0.883205	3.03023e-15
mestranol	HS6ST3	0.880877	1.71865e-08
mebendazole	STAB1	0.88079	4.09218e-15
esculetin	PHF2	0.880201	4.80886e-15
cicloheximide	PROX2	0.879783	3.81917e-13
zuclopenthixol	STAB1	0.878374	5.49986e-15
furazolidone	PHF2	0.878049	6.41984e-15
clorgiline	PCDH9	0.875895	8.95811e-11
proscillaridin	TCF4	0.871772	7.10543e-15
cicloheximide	TCF4	0.871627	7.21645e-15
tetrahydroalstonine	HS6ST3	0.870253	2.6827e-08
hydroquinine	SFMBT1	0.868611	1.42972e-09
clofilium_tosylate	CTNND1	0.868093	1.87017e-12
meprylcaine	MEGF11	0.866033	1.8568e-11
stachydrine	MST1	0.861575	2.92305e-10
norfloxacin	TYR	0.859375	1.28031e-12
benperidol	CCDC36	0.857919	1.28553e-10
amoxicillin	AMIGO3	0.857636	1.30557e-10
doxepin	CABP1	0.856128	4.49972e-14
clozapine	PACRG	0.853813	3.78362e-11
deptropine	MEGF11	0.852921	3.9838e-11
ifosfamide	TMEM107	0.852288	3.08642e-14
albendazole	NEGR1	0.851151	7.99361e-15
sodium_phenylbutyrate	KLC1	0.850088	9.33535e-11
alexidine	NEGR1	0.849141	9.32587e-15
gibberellic_acid	CABP1	0.848814	9.75844e-14
demecolcine	MUSTN1	0.846067	7.24565e-08
oxedrine	CCDC36	0.845928	2.466e-10
rifabutin	CABP1	0.843695	1.66498e-13
napelline	AMIGO3	0.843609	2.79414e-10
nefopam	PACRG	0.843177	6.97263e-11
oxedrine	PCDH9	0.842482	1.22292e-09
5114445	NEGR1	0.839821	1.92069e-14
niclosamide	ZNF423	0.836536	2.64463e-08
dirithromycin	PRSS16	0.836246	1.30005e-11
stock1n_35874	USP4	0.83595	1.11022e-16
helveticoside	NEGR1	0.835516	2.67564e-14
scopolamine	PCDH9	0.835322	2.02115e-09
phenyl_biguanide	FAM120A	0.833738	1.11022e-16
prestwick_665	CCDC36	0.833654	4.75831e-10
colchicine	NEGR1	0.831013	3.77476e-14
h_7	DLST	0.83033	0
prestwick_1085	PACRG	0.830065	1.46592e-10
alsterpaullone	DLST	0.829193	0
(+)_chelidonine	SCAI	0.829189	1.42556e-07
vidarabine	PCDH9	0.825776	3.85438e-09
ms_275	KCNMB2	0.825026	1.11022e-16
5666823	DLST	0.824585	0
doxorubicin	KCNMB2	0.822952	1.11022e-16
15_delta_prostaglandin_j2	EPHB2	0.818225	0
mitoxantrone	CTNNA3	0.817007	2.10942e-15
chlortetracycline	ZKSCAN3	0.816832	4.85586e-16
ergocalciferol	KCNMB2	0.814331	2.22045e-16
clemastine	KLC1	0.813729	1.35233e-09
dirithromycin	ZKSCAN3	0.811881	8.60117e-16
dehydrocholic_acid	ZKSCAN3	0.811558	8.71277e-16
12,13_eode	MEGF11	0.811283	4.1647e-10
clofilium_tosylate	ZNF423	0.810936	7.89235e-08
chlortetracycline	PRSS16	0.81068	1.10514e-10
metanephrine	ZNF35	0.81045	5.91896e-09
metacycline	KCNMB2	0.806099	4.44089e-16
danazol	MEGF11	0.804933	5.89571e-10
prestwick_983	KLC1	0.804233	2.72445e-09
1,5_isoquinolinediol	KIF2A	0.803299	0
cyclobenzaprine	ZNF35	0.799819	9.87486e-09
piribedil	TBC1D21	0.798987	1.45461e-12
ionomycin	MEGF11	0.796587	9.27158e-10
phenyl_biguanide	IP6K1	0.796097	3.34978e-09
5114445	CTNND1	0.795853	1.55103e-10
promazine	AMIGO3	0.793891	3.74613e-09
dexpropranolol	SGCZ	0.792566	3.31011e-10
ms_275	CTNNA3	0.79229	1.60982e-14
12,13_eode	EPHB2	0.791165	0
loperamide	SCAI	0.788954	6.7726e-07
ioxaglic_acid	ZCCHC7	0.785714	8.63246e-09
hnmpa_(am)3	EPHB2	0.784197	0
oligomycin	ITIH4	0.783229	0
cp_645525_01	SGIP1	0.782374	3.60989e-12
sc_58125	PRSS16	0.781553	9.25945e-10
novobiocin	PRSS16	0.781553	9.25945e-10
moxonidine	MUSTN1	0.781193	9.06612e-07
fisetin	CTNNA3	0.779226	4.66294e-14
alpha_ergocryptine	TMEM107	0.778432	6.0153e-12
bambuterol	PRSS16	0.776699	1.29341e-09
cefoperazone	CABP1	0.776268	7.58801e-11
quinisocaine	MST1	0.775737	3.07049e-08
raloxifene	TMEM107	0.774746	7.72904e-12
terbutaline	BTN3A2	0.774378	9.93906e-09
thioperamide	TMEM107	0.773839	8.21887e-12
trifluoperazine	RAB27B	0.77327	8.00915e-13
cicloheximide	RBM5	0.772935	3.04642e-10
prednisolone	INA	0.7723	7.91046e-08
celastrol	ZNF423	0.772274	3.85777e-07
celastrol	SGCZ	0.771868	1.05694e-09
apramycin	SGCZ	0.767215	1.36632e-09
mepacrine	ZNF184	0.767196	8.54164e-11
fludroxycortide	MST1	0.761734	1.51405e-07
niclosamide	SHISA9	0.76083	1.56801e-11
naringin	CTNNA3	0.760806	2.02283e-13
gw_8510	DLST	0.759795	0
digitoxigenin	SGCZ	0.758513	2.1993e-09
solasodine	CTNNA3	0.757823	2.55573e-13
valproic_acid	CTNND1	0.756638	1.45363e-09
perhexiline	CTNND1	0.755699	1.53144e-09
etofenamate	MST1	0.754375	2.31432e-07
prestwick_685	CTNNA2	0.754227	0
vorinostat	IP6K1	0.752489	2.88501e-08
mg_262	EPHB2	0.751996	0
clofilium_tosylate	BSN	0.751361	6.19504e-14
indometacin	SAMD8	0.750459	0
desipramine	SHISA9	0.750058	3.21807e-11
glibenclamide	ITIH4	0.749896	1.11022e-16
chlortetracycline	ITIH4	0.749896	1.11022e-16
bepridil	NCAM1	0.749417	0
benzonatate	SHISA9	0.749278	3.38882e-11
monastrol	IP6K1	0.747228	3.7101e-08
flavoxate	SHISA9	0.745297	4.40756e-11
bufexamac	RAB27B	0.744102	1.12577e-13
brompheniramine	BTN3A2	0.743835	4.35968e-08
pentamidine	SHISA9	0.741082	5.813e-11
desipramine	RAB27B	0.740472	1.51545e-13
erastin	BTN3A2	0.739027	5.47236e-08
corbadrine	SGIP1	0.738896	6.70591e-11
tetrandrine	RAB27B	0.738657	1.75637e-13
clofibrate	ITIH4	0.738254	2.22045e-16
cimetidine	ITIH4	0.730353	4.44089e-16
astemizole	TRAF3	0.729886	0
5707885	DLST	0.728692	0
erythromycin	MST1	0.724557	3.0496e-07
tonzonium_bromide	PCLO	0.724143	0
pizotifen	RAB27B	0.718693	8.72746e-13
bromocriptine	TCTA	0.714765	1.45751e-10
hc_toxin	NCAM1	0.711901	0
pseudopelletierine	EYS	0.710198	1.39472e-09
monensin	ZNF184	0.708995	2.78719e-09
bufexamac	NCAM1	0.707477	0
perhexiline	CTNNA2	0.705536	0
etoposide	TCTA	0.705363	2.6826e-10
gefitinib	SDK1	0.702991	0
benzamil	BAZ2B	0.699941	4.43978e-13
meglumine	PCLO	0.698615	0
chlorzoxazone	SDK1	0.698437	1.11022e-16
ouabain	ZFHX3	0.696201	0
clofilium_tosylate	BAZ2B	0.695796	6.26166e-13
albendazole	EYS	0.692078	4.03429e-09
anisomycin	SDK1	0.691958	2.22045e-16
glibenclamide	CTNNA2	0.691839	0
deptropine	SDK1	0.69071	2.22045e-16
cyproterone	CTNNA2	0.690152	0
monastrol	SAMD8	0.690083	8.65974e-15
thioridazine	CTNNA2	0.688743	0
r_atenolol	EYS	0.687602	5.2225e-09
(+)_chelidonine	TRAF3	0.686193	0
ciclacillin	CKB	0.683445	2.62756e-09
flupentixol	FADS1	0.682564	4.44089e-14
cefuroxime	CKB	0.67772	3.69606e-09
penbutolol	ZNF184	0.675565	1.8222e-08
prestwick_559	NCAM1	0.672239	0
danazol	LAMB2	0.668965	0
strophanthidin	EYS	0.66836	1.55431e-08
tonzonium_bromide	ZMYND8	0.667313	5.32907e-15
resveratrol	SAMD8	0.666959	7.66054e-14
cloperastine	APOPT1	0.666818	6.20792e-12
amoxapine	PCLO	0.6664	4.44089e-16
quercetin	ZNF184	0.665945	3.07579e-08
dl_thiorphan	TAOK3	0.665012	0
calycanthine	SDK1	0.664836	2.88658e-15
albendazole	NCAM1	0.664531	0
cp_645525_01	FADS1	0.661544	2.98983e-13
rescinnamine	FADS1	0.660435	3.30069e-13
mg_262	TRAF3	0.659361	0
urapidil	CCS	0.659061	8.35864e-10
oxprenolol	CCS	0.653747	1.18241e-09
resveratrol	FADS1	0.651896	7.03104e-13
ag_028671	TCTA	0.650016	8.26164e-09
hc_toxin	PCLO	0.648703	2.88658e-15
stock1n_35874	CELF4	0.648609	0
alexidine	FLRT1	0.648162	0
nocodazole	APOPT1	0.648162	2.67847e-11
sulfathiazole	FOXP2	0.647028	0
perhexiline	OTX2	0.645609	0
celastrol	BAG5	0.645523	0
clofazimine	ZMYND8	0.644456	5.12923e-14
blebbistatin	TRAF3	0.641536	0
cp_863187	SAMD8	0.640199	8.69971e-13
chlorhexidine	ZMYND8	0.640088	7.82707e-14
proxyphylline	RERE	0.63968	0
nocodazole	ZMYND8	0.638484	9.13714e-14
etacrynic_acid	TCTA	0.637711	1.70405e-08
digoxigenin	ZFHX3	0.634645	2.70894e-14
nystatin	APOPT1	0.634347	7.69899e-11
lanatoside_c	HIST1H3J	0.634037	1.11022e-16
lanatoside_c	HIST1H3I	0.634037	1.11022e-16
scopolamine	SAMD8	0.633895	1.51967e-12
pentetrazol	OTX2	0.62435	0
omeprazole	CCS	0.624022	7.81452e-09
sc_560	RERE	0.623274	0
mepacrine	OTX2	0.62249	0
ouabain	HIST1H3J	0.61786	7.77156e-16
ouabain	HIST1H3I	0.61786	7.77156e-16
isosorbide	RERE	0.616085	0
prestwick_685	DCC	0.614793	0
ms_275	LRP1B	0.614238	4.50974e-07
bisacodyl	FLRT1	0.613199	0
celastrol	LRP1B	0.610871	5.33117e-07
(_)_isoprenaline	MAD1L1	0.610159	0
helveticoside	HIST1H3J	0.609149	2.10942e-15
helveticoside	HIST1H3I	0.609149	2.10942e-15
cephaeline	HIST1H4L	0.609025	0
chlorprothixene	FLRT1	0.607182	0
3_acetamidocoumarin	XRCC3	0.605692	0
cantharidin	HIST1H4L	0.605567	0
s_propranolol	OTX2	0.60301	4.44089e-16
isocarboxazid	TYR	0.596147	1.77636e-14
ouabain	PAX5	0.593742	0
gefitinib	LAMB2	0.592496	0
0175029_0000	SERPING1	0.588768	0
alprostadil	ZNF165	0.587386	3.70455e-08
prochlorperazine	FOXP2	0.586244	4.44089e-16
5152487	DCC	0.581542	0
0297417_0002b	BAG5	0.576958	0
(+)_chelidonine	TAOK3	0.572143	0
nisoxetine	ASTN2	0.571218	3.52417e-07
sirolimus	C22orf26	0.569686	3.26499e-11
antazoline	DCC	0.56473	0
helveticoside	ACVR1B	0.561556	0
allantoin	DCC	0.561385	0
lobeline	LAMB2	0.560755	0
clofazimine	CDH13	0.560173	0
diphenylpyraline	ZNF165	0.559592	1.91948e-07
dirithromycin	C22orf26	0.559233	8.05579e-11
pha_00745360	ZNF165	0.558705	2.02029e-07
piperidolate	FURIN	0.55859	0
podophyllotoxin	RBMS1	0.555276	0
(+)_chelidonine	MAD1L1	0.554016	0
lincomycin	ASTN2	0.553782	8.97555e-07
0297417_0002b	CDH13	0.548854	0
clemastine	RBMS1	0.547681	0
etiocholanolone	ZNF165	0.546559	4.03892e-07
rolipram	LAMB2	0.546342	0
paroxetine	SPPL3	0.544402	0
5109870	TYR	0.542834	4.46254e-12
menadione	FURIN	0.541704	0
anisomycin	C22orf26	0.538327	4.66414e-10
ms_275	TYR	0.537209	7.75924e-12
trimetazidine	SPPL3	0.533996	1.11022e-16
trimethylcolchicinic_acid	TYR	0.533188	1.14816e-11
(+)_chelidonine	SPRY2	0.531452	0
0297417_0002b	SERPING1	0.530024	0
s_propranolol	SPRY2	0.529437	0
ellipticine	FURIN	0.52908	1.11022e-16
0173570_0000	SERPING1	0.527013	0
stock1n_35874	RBM4	0.526372	5.75096e-14
clofilium_tosylate	CDH13	0.52571	0
menadione	ACVR1B	0.52532	0
albendazole	SPRY2	0.524663	0
(+)_chelidonine	SERPING1	0.524225	0
5152487	NRXN1	0.522822	0
nicotinic_acid	FURIN	0.522018	2.22045e-16
s_propranolol	CDH13	0.520878	0
eticlopride	RBMS1	0.518471	0
alexidine	CDH13	0.51805	0
bupivacaine	SPPL3	0.515744	1.11022e-15
bisacodyl	FURIN	0.51475	4.44089e-16
digitoxigenin	ACVR1B	0.514442	0
5255229	FOXP1	0.514237	0
chlorzoxazone	C22orf26	0.510453	4.3698e-09
