## Supplementary material for "A genome-wide investigation into the underlying genetic architecture of personality traits and overlap with psychopathology": Suppl. sheet 9 TWAS-PWAS convergence

### Sheet: PWAS-TWAS convergent genes
PWAS-TWAS Convergent Genes of Neuroticism
ID	CHR	START	END	PWAS.Z	PWAS.P	TWAS-Z	TWAS-P	TISSUE (TWAS)
ENSG00000103496.STX4	16	31044210	31054296	6.7067	1.99e-11	-7.233	4.72e-13	Blood, Brain_Anterior_cingulate_cortex_BA24 Brain_Cerebellum, Brain_Frontal_Cortex_BA9 Brain_Hypothalamus Brain_Nucleus_accumbens_basal_ganglia Brain_Putamen_basal_ganglia
ENSG00000134569.LRP4	11	46900000	46900000	-5.3257	1.01e-07	-6.2718	3.57e-10	Brain_Frontal_Cortex_BA9, Brain_Nucleus_accumbens_basal_ganglia, Brain_Putamen_basal_ganglia
ENSG00000172346.CSDC2	22	41956767	41973745	4.8624	1.16e-06	5.88258	4.04e-09	Brain_Amygdala Brain_Caudate_basal_ganglia, Brain_Frontal_Cortex_BA9 Brain_Putamen_basal_ganglia
ENSG00000139428.MMAB	12	110000000	110000000	-5.45636	4.86e-08	-5.5123	3.54e-08	Brain_Frontal_Cortex_BA9
ENSG00000163938.GNL3	3	52700000	52700000	-6.0705	1.27e-09	5.83082	5.52e-09	Blood, Brain_Caudate_basal_ganglia, Brain_Cerebellum
